# Biobank-scale characterization of Alzheimer’s disease and related dementias identifies potential disease-causing variants, risk factors, and genetic modifiers across diverse ancestries

**DOI:** 10.1101/2024.11.03.24313587

**Authors:** Marzieh Khani, Fulya Akçimen, Spencer M. Grant, S. Can Akerman, Paul Suhwan Lee, Faraz Faghri, Hampton Leonard, Jonggeol Jeffrey Kim, Mary B. Makarious, Mathew J. Koretsky, Jeffrey D Rothstein, Cornelis Blauwendraat, Mike A. Nalls, Andrew Singleton, Sara Bandres-Ciga

## Abstract

Alzheimer’s disease and related dementias (AD/ADRDs) pose a significant global public health challenge, underscored by the intricate interplay of genetic and environmental factors that differ across ancestries. To effectively implement equitable, personalized therapeutic interventions on a global scale, it is essential to identify disease-causing mutations and genetic risk and resilience factors across diverse ancestral backgrounds. Exploring genetic-phenotypic correlations across the globe enhances the generalizability of research findings, contributing to a more inclusive and universal understanding of disease. This study leveraged biobank-scale data to conduct the largest multi-ancestry whole-genome sequencing characterization of AD/ADRDs. We aimed to build a valuable catalog of potential disease-causing, genetic risk and resilience variants impacting the etiology of these conditions. We thoroughly characterized genetic variants from key genes associated with AD/ADRDs across 11 genetic ancestries, utilizing data from All of Us, UK Biobank, 100,000 Genomes Project, Alzheimer’s Disease Sequencing Project, and the Accelerating Medicines Partnership in Parkinson’s Disease, including a total of 25,001 cases and 93,542 controls. We prioritized 116 variants possibly linked to disease, including 18 known pathogenic and 98 novel variants. We detected previously described disease-causing variants among controls, leading us to question their pathogenicity. Notably, we showed a higher frequency of *APOE* ε4/ε4 carriers among individuals of African and African Admixed ancestry compared to other ancestries, confirming ancestry-driven modulation of *APOE*-associated AD/ADRDs. A thorough assessment of *APOE* revealed a disease-modifying effect conferred by the *TOMM40*:rs11556505, *APOE*:rs449647, *19q13.31*:rs10423769, *NOCT*:rs13116075, *CASS4*:rs6024870, and *LRRC37A*:rs2732703 variants among *APOE* ε4 carriers across different ancestries. In summary, we compiled the most extensive catalog of established and novel genetic variants in known genes increasing risk or conferring resistance to AD/ADRDs across diverse ancestries, providing clinical insights into their genetic-phenotypic correlations. The findings from this investigation hold significant implications for potential clinical trials and therapeutic interventions on a global scale. Finally, we present an accessible and user-friendly platform for the AD/ADRDs research community to help inform and support basic, translational, and clinical research on these debilitating conditions (https://niacard.shinyapps.io/MAMBARD_browser/).
