## Supplementary Table 1 for "Biobank-scale characterization of Alzheimer’s disease and related dementias identifies potential disease-causing variants, risk factors, and genetic modifiers across diverse ancestries"

### Sheet: Supplementary Table 1
Supplementary Table 1- Discovery phase: Multi-ancestry summary of all variants identified in Alzheimer’s disease and related dementia cases in AoU
Gene	Position	rs ID	cDNA changes	Protein change/Splicing	Function	CADD	Clinical significance	Allele count in cases	AF (EUR)-AD (n=333)	AF (AFR)-AD (n=32)	AF (AMR)-AD (n=71)	AF (EAS)-AD (n=7)	AF (SAS)-AD (n=2)	AF (MDE)-AD (n=1)	AF (AJ)-AD (n=50)	AF (CAS)-AD (n=2)	AF (AAC)-AD (n=41)	AF (FIN)-AD (n=0)	AF (EUR)-Dementia (n=975)	AF (AFR)-Dementia (n=175)	AF (AMR)-Dementia (n=214)	AF (EAS)-Dementia (n=19)	AF (SAS)-Dementia (n=10)	AF (MDE)-Dementia (n=6)	AF (AJ)-Dementia (n=103)	AF (CAS)-Dementia (n=7)	AF (AAC)-Dementia (n=144)	AF (FIN)-Dementia (n=2)	Allele count in controls	AF (EUR)-Controls (n=8880)	AF (AFR)-Controls (n=1305)	AF (AMR)-Controls (n=1304)	AF (EAS)-Controls (n=366)	AF (SAS)-Controls (n=73)	AF (MDE)-Controls (n=66)	AF (AJ)-Controls (n=873)	AF (CAS)-Controls (n=42)	AF (AAC)-Controls (n=898)	AF (FIN)-Controls (n=28)	Zygosity in patients	Disease in AoU
APP	chr21:25891826	rs775713536	T>C	p.I703V	missense_variant	24.4	VUS	AD=1	0	0	0	0	0	0	0	0	0.0122	0	0	0	0	0	0	0	0	0	0	0	1	0	0.0003831	0	0	0	0	0	0	0	0	Heterozygous	AD
APP	chr21:25897642	rs63750363	C>G	p.E665D	missense_variant	20.9	Pathogenic, VUS	AD=1	1500	0	0	0	0	0	0	0	0	0	0	0	0	0	0	0	0	0	0	0	1	5.631e-05	0	0	0	0	0	0	0	0	0	Heterozygous	AD
APP	chr21:25891785	rs145564988	G>T	p.I716M	missense_variant	3.857	Likely pathogenic, Likely benign	AD=1, Dementia=3	0	0.01562	0	0	0	0	0	0	0	0	0	0.002857	0	0	0	0	0	0	0.006944	0	30	0	0.007663	0.0007675	0	0	0	0	0	0.004454	0	Heterozygous	AD, Dementia
APP	chr21:26021879	rs202198008	T>A	p.T276S	missense_variant	24	Likely benign, benign	AD=1, Dementia=1	0	0	0	0	0	0	0	0	0.0122	0	0	0.002857	0	0	0	0	0	0	0	0	20	5.633e-05	0.006135	0.0003837	0	0	0	0	0	0.001114	0	Heterozygous	AD, Dementia
APP	chr21:26051070	rs145081708	A>G	p.S198P	missense_variant	22.6	Likely benign, benign,VUS	AD=3, Dementia=7	0	0	0	0	0	0	0.03	0	0	0	0	0	0	0	0	0	0.03398	0	0	0	17	5.631e-05	0	0.0007669	0	0	0	0.007446	0	0.0005568	0	Heterozygous	AD, Dementia
APP	chr21:26090072	rs151188448	C>T	p.V76I	missense_variant, splice_region_variant	27.6	Likely benign, benign,VUS	AD=1, Dementia=2	0	0.01562	0	0	0	0	0	0	0	0	0	0.002857	0.002336	0	0	0	0	0	0	0	4	0	0.001533	0	0	0	0	0	0	0	0	Heterozygous	AD, Dementia
APP	chr21:25982378	rs913378009	C>G	p.R397T	missense_variant	25.3	VUS	AD=1,Dementia=1	0.001502	0	0	0	0	0	0	0	0	0	0.0005128	0	0	0	0	0	0	0	0	0	1	5.631e-05	0	0	0	0	0	0	0	0	0	Heterozygous	AD
APP	chr21:25997378	rs1008281141	C>A	p.A358S	missense_variant	12.23	VUS	AD=1	0.001502	0	0	0	0	0	0	0	0	0	0	0	0	0	0	0	0	0	0	0	1	5.631e-05	0	0	0	0	0	0	0	0	0	Heterozygous	AD
APP	chr21:25881764	Novel	G>A	p.A740V	missense_variant	26.7	VUS	Dementia=1	0	0	0	0	0	0	0	0	0	0	0	0	0	0	0	0	0.004854	0	0	0	-	0	0	0	0	0	0	0	0	0	0	Heterozygous	Dementia
APP	chr21:25891796	rs63750066	C>T	p.A713T	missense_variant	26.9	Likely pathogenic, Pathogenic, VUS	Dementia=1	0	0	0	0	0	0	0	0	0	0	0.0005128	0	0	0	0	0	0	0	0	0	-	0	0	0	0	0	0	0	0	0	0	Heterozygous	Dementia
APP	chr21:25911810	rs112263157	T>C	p.S614G	missense_variant	19.51	Likely benign, benign	Dementia=14	0	0	0	0	0	0	0	0	0	0	0	0.02286	0.004673	0	0	0	0	0	0.01389	0	70	0	0.01801	0.001917	0	0	0	0	0	0.01002	0	Heterozygous	Dementia
APP	chr21:25911855	rs140304729	C>T	p.E599K	missense_variant	24.6	Likely benign, benign,VUS	Dementia=3	0	0	0	0	0	0	0	0	0	0	0.001538	0	0	0	0	0	0	0	0	0	27	0.001295	0	0.0003834	0	0	0	0	0	0	0.05357	Heterozygous	Dementia
APP	chr21:25911860	rs765301301	A>C	p.L597W	missense_variant	25.7	VUS	Dementia=1	0	0	0	0	0	0	0	0	0	0	0	0.002857	0	0	0	0	0	0	0	0	-	0	0	0	0	0	0	0	0	0	0	Heterozygous	Dementia
APP	chr21:25911901	rs756941168	T>G	p.E583D	missense_variant	13.16	VUS	Dementia=1	0	0	0	0	0	0	0	0	0	0	0	0	0.002336	0	0	0	0	0	0	0	-	0	0	0	0	0	0	0	0	0	0	Heterozygous	Dementia
APP	chr21:26021865	Novel	TGTGGTG>T	p.T279_T280del	inframe_deletion	18.91	Benign	Dementia=1	0	0	0	0	0	0	0	0	0	0	0.0005128	0	0	0	0	0	0	0	0	0	3	0.0001692	0	0	0	0	0	0	0	0	0	Heterozygous	Dementia
APP	chr21:26021894	Novel	T>C	p.S271G	missense_variant	24.5	VUS	Dementia=1	0	0	0	0	0	0	0	0	0	0	0.0005133	0	0	0	0	0	0	0	0	0	-	0	0	0	0	0	0	0	0	0	0	Heterozygous	Dementia
APP	chr21:26022049	rs183084252	A>G	-	intron_variant, splice_region_variant	1.078	Benign	Dementia=1	0	0	0	0	0	0	0	0	0	0	0.0005128	0	0	0	0	0	0	0	0	0	-	0	0	0	0	0	0	0	0	0	0	Heterozygous	Dementia
APP	chr21:25982349	rs2042464223	A>T	p.S407T	missense_variant	24.2	VUS	Dementia=1	0	0	0	0	0	0	0	0	0	0	0.0005128	0	0	0	0	0	0	0	0	0	-	0	0	0	0	0	0	0	0	0	0	Heterozygous	Dementia
APP	chr21:25982445	rs141331202	C>T	p.V375I	missense_variant	25.7	VUS	Dementia=1	0	0	0	0	0	0	0	0	0	0	0.0005128	0	0	0	0	0	0	0	0	0	-	0	0	0	0	0	0	0	0	0	0	Heterozygous	Dementia
APP	chr21:25982457	rs747438691	T>C	p.T371A	missense_variant	24.6	VUS	Dementia=1	0	0	0	0	0	0	0	0	0	0	0	0	0.002336	0	0	0	0	0	0	0	-	0	0	0	0	0	0	0	0	0	0	Heterozygous	Dementia
APP	chr21:25997360	rs749453173	G>A	p.L364F	missense_variant, splice_region_variant	23.9	VUS	Dementia=1	0	0	0	0	0	0	0	0	0	0	0	0.002857	0	0	0	0	0	0	0	0	-	0	0	0	0	0	0	0	0	0	0	Heterozygous	Dementia
APP	chr21:26000131	rs202218688	C>T	p.R306H	missense_variant	32	Likely benign, VUS	Dementia=1	0	0	0	0	0	0	0	0	0	0	0	0	0	0	0	0	0.004854	0	0	0	1	0	0	0	0	0	0	0.0005727	0	0	0	Heterozygous	Dementia
PSEN1	chr14:73206470	rs17125721	A>G	p.E318G	missense_variant, splice_region_variant	23.5	Likely benign, benign	AD=20, Dementia=67	0.02102	0	0.007042	0	0	0	0.03	0	0.02439	0	0.02615	0	0.01402	0	0	0	0.03398	0	0.01042	0	430	0.02005	0.002299	0.008819	0	0.006849	0	0.0189	0	0.005011	0.03571	AD=20 Het, Dementia=65 Het+2 Homo	AD, Dementia
PSEN1	chr14:73217252	rs362382	T>C	-	intron_variant, splice_region_variant	9.177	Likely benign, benign	AD=7, Dementia=35	0	0.01562	0.02113	0	0	0	0	0	0.03659	0	0	0.05143	0.009346	0	0	0	0	0	0.04514	0	253	0.0001126	0.05517	0.007285	0	0	0	0	0	0.049	0	AD=7 Het, Dementia=33 Het+1 Homo	AD, Dementia
PSEN1	chr14:73170854	rs200373970	C>G	p.P49A	missense_variant	16.76	Likely benign, VUS	Dementia=2	0	0	0	0	0	0	0	0	0	0	0	0.005714	0	0	0	0	0	0	0	0	2	0	0	0	0	0	0	0	0	0.001114	0	Heterozygous	Dementia
PSEN1	chr14:73170869	Novel	C>T	p.R54X	stop_gained	36	Pathogenic	Dementia=1	0	0	0	0	0	0	0	0	0	0	0	0.002857	0	0	0	0	0	0	0	0	-	0	0	0	0	0	0	0	0	0	0	Heterozygous	Dementia
PSEN1	chr14:73170945	rs63749824	C>T	p.A79V	missense_variant	26.1	Likely pathogenic, Pathogenic	Dementia=1	0	0	0	0	0	0	0	0	0	0	0	0.002857	0	0	0	0	0	0	0	0	-	0	0	0	0	0	0	0	0	0	0	Heterozygous	Dementia
PSEN1	chr14:73211876	rs376433615	C>T	p.P355T	missense_variant	7.811	VUS	Dementia=1	0	0	0	0	0	0	0	0	0	0	0	0	0.002336	0	0	0	0	0	0	0	1	0	0.0003831	0	0	0	0	0	0	0	0	Heterozygous	Dementia
PSEN1	chr14:73211925	rs1169974839	G>T	p.G371V	missense_variant	17.76	VUS	Dementia=1	0	0	0	0	0	0	0	0	0	0	0.0005128	0	0	0	0	0	0	0	0	0	-	0	0	0	0	0	0	0	0	0	0	Heterozygous	Dementia
PSEN2	chr1:226883748	rs58973334	G>A	p.R62H	missense_variant	8.003	Likely benign, benign	AD=10, Dementia=36	0	0.07812	0.007042	0	0	0	0	0	0.04878	0	0.001026	0.04857	0.009346	0	0.05	0	0.004854	0	0.03819	0	267	0.002477	0.04061	0.007669	0	0.0274	0.007576	0.01661	0	0.03508	0	Heterozygous	AD, Dementia
PSEN2	chr1:226883774	rs140501902	C>T	p.R71W	missense_variant	21.8	Likely benign, benign	AD=4, Dementia=11	0.006006	0	0	0	0	0	0	0	0	0	0.005128	0	0.002336	0	0	0	0	0	0	0	75	0.003829	0.0003831	0.001534	0	0	0	0.0005727	0	0.0005568	0	Heterozygous	AD, Dementia
PSEN2	chr1:226885570	rs63750197	C>T	p.S130L	missense_variant	29.6	Likely benign, benign,VUS	AD=2, Dementia=3	0.001502	0	0	0	0	0	0	0	0.0122	0	0.001538	0	0	0	0	0	0	0	0	0	25	0.001014	0.001149	0.0007669	0	0	0	0.0005727	0	0.0005568	0	Heterozygous	AD, Dementia
PSEN2	chr1:226885596	rs202178897	G>A	p.V139M	missense_variant	24.1	Likely benign, benign,VUS	AD=1	0	0	0.007042	0	0	0	0	0	0	0	0	0	0	0	0	0	0	0	0	0	1	0	0	0.0003834	0	0	0	0	0	0	0	Heterozygous	AD
PSEN2	chr1:226888112	rs61757781	A>G	p.M174V	missense_variant	15.68	Likely benign, benign,VUS	AD=1, Dementia=3	0.001502	0	0	0	0	0	0	0	0	0	0.0005128	0	0.004673	0	0	0	0	0	0	0	11	0.0005068	0.0003831	0.0003834	0	0	0	0	0	0	0	Heterozygous	AD,Dementia
PSEN2	chr1:226890133	rs1410382029	T>C	p.S296P	missense_variant, splice_region_variant	33	VUS	AD=1, Dementia=1	0.001502	0	0	0	0	0	0	0	0	0	0.0005128	0	0	0	0	0	0	0	0	0	-	0	0	0	0	0	0	0	0	0	0	Heterozygous	AD
PSEN2	chr1:226891797	Novel	CT>C	p.L344X	frameshift_variant	23.9	Pathogenic	AD=1	0	0	0.007042	0	0	0	0	0	0	0	0	0	0	0	0	0	0	0	0	0	-	0	0	0	0	0	0	0	0	0	0	Heterozygous	AD
PSEN2	chr1:226894111	rs142690225	G>A	p.V393M	missense_variant	27	VUS	AD=1, Dementia=1	0.001502	0	0	0	0	0	0	0	0	0	0.0005128	0	0	0	0	0	0	0	0	0	4	0.0002253	0	0	0	0	0	0	0	0	0	Heterozygous	AD,Dementia
PSEN2	chr1:226895562	rs151048692	C>T	p.H444Y	missense_variant	23.2	VUS	AD=1, Dementia=2	0	0.01562	0	0	0	0	0	0	0	0	0	0.002857	0	0	0	0	0	0	0.003472	0	1	0	0.0003831	0	0	0	0	0	0	0	0	Heterozygous	AD, Dementia
PSEN2	chr1:226875365	rs200954447	C>T	c.-206C>T	5_prime_UTR_variant, splice_region_variant	7.607	-	Dementia=1	0	0	0	0	0	0	0	0	0	0	0	0	0.002336	0	0	0	0	0	0	0	1	0	0	0.0003834	0	0	0	0	0	0	0	Heterozygous	Dementia
PSEN2	chr1:226875555	rs1054466525	G>C	-	intron_variant, splice_region_variant	0.032	-	Dementia=1	0	0	0	0	0	0	0	0	0	0	0	0	0.002336	0	0	0	0	0	0	0	2	5.631e-05	0	0.0003834	0	0	0	0	0	0	0	Heterozygous	Dementia
PSEN2	chr1:226883725	rs146894466	G>C	p.E54D	missense_variant	11.2	Likely benign,VUS	Dementia=2	0	0	0	0	0	0	0	0	0	0	0	0.002857	0	0	0	0	0	0	0.003472	0	8	0	0.001533	0.0003834	0	0	0	0	0	0.00167	0	Heterozygous	Dementia
PSEN2	chr1:226883728	rs139332886	C>T	p.D55E	missense_variant	8.922	Likely benign	Dementia=1	0	0	0	0	0	0	0	0	0	0	0.0005128	0	0	0	0	0	0	0	0	0	1	5.631e-05	0	0	0	0	0	0	0	0	0	Heterozygous	Dementia
PSEN2	chr1:226883768	rs202133351	C>G	p.P69A	missense_variant	12.81	VUS	Dementia=1	0	0	0	0	0	0	0	0	0	0	0.0005128	0	0	0	0	0	0	0	0	0	1	5.631e-05	0	0	0	0	0	0	0	0	0	Heterozygous	Dementia
PSEN2	chr1:226885532	rs372616074	C>G	-	intron_variant, splice_region_variant	8.009	-	Dementia=1	0	0	0	0	0	0	0	0	0	0	0	0	0	0	0	0	0	0	0.003472	0	-	0	0	0	0	0	0	0	0	0	0	Heterozygous	Dementia
PSEN2	chr1:226888098	rs1661490243	A>G	p.H169R	missense_variant	26.2	VUS	Dementia=1	0	0	0	0	0	0	0	0	0	0	0.0005128	0	0	0	0	0	0	0	0	0	-	0	0	0	0	0	0	0	0	0	0	Heterozygous	Dementia
PSEN2	chr1:226888854	rs757273954	G>T	p.A198S	missense_variant	26.9	VUS	Dementia=1	0	0	0	0	0	0	0	0	0	0	0	0.002857	0	0	0	0	0	0	0	0	1	0	0.0003831	0	0	0	0	0	0	0	0	Heterozygous	Dementia
PSEN2	chr1:226890124	rs199689738	A>T	p.I293L	missense_variant	27.1	VUS	Dementia=1	0	0	0	0	0	0	0	0	0	0	0.0005128	0	0	0	0	0	0	0	0	0	-	0	0	0	0	0	0	0	0	0	0	Heterozygous	Dementia
PSEN2	chr1:226891347	rs547494670	A>G	p.Y319C	missense_variant	18.94	VUS	Dementia=1	0	0	0	0	0	0	0	0	0	0	0	0.002857	0	0	0	0	0	0	0	0	3	0	0.001149	0	0	0	0	0	0	0	0	Heterozygous	Dementia
PSEN2	chr1:226891817	rs759669954	G>A	p.G349R	missense_variant	22.1	VUS	Dementia=1	0	0	0	0	0	0	0	0	0	0	0	0	0	0	0	0	0	0	0.003472	0	-	0	0	0	0	0	0	0	0	0	0	Heterozygous	Dementia
PSEN2	chr1:226895535	rs142772982	C>T	p.R435W	missense_variant	26.4	VUS	Dementia=1	0	0	0	0	0	0	0	0	0	0	0	0	0.002336	0	0	0	0	0	0	0	1	0	0	0	0	0.006849	0	0	0	0	0	Heterozygous	Dementia
GRN	chr17:44349219	rs63750723	C>T	p.R19W	missense_variant	13.8	Likely benign, benign	AD=9, Dementia=35	0	0.07812	0.007042	0	0	0	0	0	0.03659	0	0.0005128	0.06	0.01636	0	0	0	0	0	0.02083	0	196	0.0001689	0.04598	0.002684	0	0	0	0	0	0.03675	0	AD=9 Het, Dementia=29 Het+3 Homo	AD,Dementia
GRN	chr17:44349263	rs63750742	C>T	p.D33E	missense_variant	7.418	Likely benign,VUS	AD=1, Dementia=10	0.001502	0	0	0	0	0	0	0	0	0	0.005128	0	0	0	0	0	0	0	0	0	72	0.003885	0.0003831	0.0003834	0	0.006849	0	0	0	0	0	Heterozygous	AD
GRN	chr17:44349274	Novel	C>G	p.A37G	missense_variant	12.06	VUS	AD=1,Dementia=1	0.001502	0	0	0	0	0	0	0	0	0	0.0005128	0	0	0	0	0	0	0	0	0	-	0	0	0	0	0	0	0	0	0	0	Heterozygous	AD,Dementia
GRN	chr17:44349558	rs60100877	G>A	-	intron_variant, splice_region_variant	6.552	Likely benign, benign	AD=2, Dementia=17	0.003003	0	0	0	0	0	0	0	0	0	0.007692	0	0.002336	0	0	0	0.004854	0	0	0	164	0.007207	0.001149	0.007669	0.001366	0	0.01515	0.002864	0	0.002784	0	Heterozygous	AD, Dementia
GRN	chr17:44350293	rs763841075	T>C	p.C139R	missense_variant	24.7	VUS	AD=1	0.001515	0	0	0	0	0	0	0	0	0	0	0	0	0	0	0	0	0	0	0	4	0.0002278	0	0	0	0	0	0	0	0	0	Heterozygous	AD
GRN	chr17:44350524	rs63750479	C>T	p.T182M	missense_variant	1.781	Likely benign, benign	AD=2, Dementia=7	0.001502	0	0	0	0	0	0	0	0.0122	0	0.0005128	0.01143	0.002336	0	0	0	0	0	0.003472	0	50	0.0003941	0.01034	0.0003834	0	0	0	0	0	0.008352	0	Heterozygous	AD, Dementia
GRN	chr17:44350727	rs63750787	G>A	p.R212Q	missense_variant	0.027	Likely benign,VUS	AD=1, Dementia=2	0.001502	0	0	0	0	0	0	0	0	0	0.001026	0	0	0	0	0	0	0	0	0	2	0.0001126	0	0	0	0	0	0	0	0	0	Heterozygous	AD, Dementia
GRN	chr17:44350808	rs370878457	A>T	-	intron_variant, splice_region_variant	15.21	Benign	AD=2, Dementia=5	0	0.01562	0	0	0	0	0	0	0.0122	0	0	0.002857	0.002336	0	0	0	0	0	0.01042	0	9	0	0.002299	0	0	0	0	0	0	0.00167	0	Heterozygous	AD, Dementia
GRN	chr17:44351151	Novel	C>T	p.P275S	missense_variant	16.16	VUS	AD=1,Dementia=1	0.001502	0	0	0	0	0	0	0	0	0	0.0005128	0	0	0	0	0	0	0	0	0	-	0	0	0	0	0	0	0	0	0	0	Heterozygous	AD,Dementia
GRN	chr17:44351170	rs72824736	G>A	-	intron_variant, splice_region_variant	4.095	Benign	AD=57, Dementia=167	0.07357	0.01562	0.02817	0.07143	0	0	0.01	0	0.0122	0	0.07128	0.01714	0.02804	0	0	0	0.004854	0	0.03125	0	1390	0.06971	0.009962	0.02109	0	0.006849	0.01515	0.02291	0.02381	0.01336	0.03571	AD=49 Het+4 Homo, Dementia=159 Het+4 Homo	AD, Dementia
GRN	chr17:44351586	rs63750541	G>A	p.A324T	missense_variant	3.064	Likely benign, benign,VUS	AD=3,Dementia=2	0.003003	0.01562	0	0	0	0	0	0	0	0	0.0005128	0.002857	0	0	0	0	0	0	0	0	47	0.001745	0.003448	0.0003834	0	0	0	0	0.02381	0.002227	0	Heterozygous	AD,Dementia
GRN	chr17:44351742	rs143030899	G>A	p.D376N	missense_variant	5.196	Likely benign	AD=1, Dementia=1	0	0	0	0	0	0	0	0	0.0122	0	0	0	0	0	0	0	0	0	0.003472	0	10	0	0.002299	0.0003834	0	0	0	0	0	0.00167	0	Heterozygous	AD, Dementia
GRN	chr17:44352088	rs63751100	G>A	p.R418Q	missense_variant	0.839	Likely benign, benign,VUS	AD=1, Dementia=2	0	0	0	0	0	0	0.01	0	0	0	0.0005128	0	0	0	0	0	0.004854	0	0	0	10	0.0001689	0	0.0003834	0	0	0	0.003436	0	0	0	Heterozygous	AD, Dementia
GRN	chr17:44352132	rs63750412	C>T	p.R433W	missense_variant	18.67	Likely benign, benign,VUS	AD=1, Dementia=7	0.001502	0	0	0	0	0	0	0	0	0	0.00359	0	0	0	0	0	0	0	0	0	73	0.003604	0.0003831	0.0007669	0.001366	0.006849	0	0.001718	0	0	0.01786	Heterozygous	AD, Dementia
GRN	chr17:44352133	rs114248177	G>A	p.R433Q	missense_variant	0.013	Likely benign, benign	AD=1, Dementia=8	0	0	0.007042	0	0	0	0	0	0	0	0	0.01143	0.004673	0	0	0	0	0	0.006944	0	34	0	0.008046	0.0003834	0	0	0	0	0	0.006682	0	Heterozygous	AD, Dementia
GRN	chr17:44352471	rs25647	G>C	p.G515A	missense_variant	0.829	Likely benign, benign	AD=6, Dementia=19	0	0	0.01408	0	0	0	0	0	0.04878	0	0	0.02	0.01168	0	0	0	0	0	0.02431	0	133	0.0003941	0.0295	0.002301	0	0	0	0	0	0.02394	0	Heterozygous	AD, Dementia
GRN	chr17:44352482	rs141111290	G>A	p.V519M	missense_variant	22.5	VUS	AD=1, Dementia=1	0	0	0.007042	0	0	0	0	0	0	0	0	0	0.002336	0	0	0	0	0	0	0	6	5.631e-05	0	0.001917	0	0	0	0	0	0	0	Heterozygous	AD, Dementia
GRN	chr17:44349516	rs148531161	G>A	p.V77I	missense_variant	0.937	Likely benign,VUS	Dementia=1	0	0	0	0	0	0	0	0	0	0	0	0	0	0	0	0	0	0	0.003472	0	4	0.0002252	0	0	0	0	0	0	0	0	0	Heterozygous	Dementia
GRN	chr17:44349557	rs777474762	C>T	-	intron_variant, splice_region_variant	5.143	VUS	Dementia=1	0	0	0	0	0	0	0	0	0	0	0	0.002857	0	0	0	0	0	0	0	0	1	5.631e-05	0	0	0	0	0	0	0	0	0	Heterozygous	Dementia
GRN	chr17:44349703	rs543578531	C>T	p.R101W	missense_variant	20.7	Likely benign,VUS	Dementia=1	0	0	0	0	0	0	0	0	0	0	0.0005128	0	0	0	0	0	0	0	0	0	1	0	0	0	0	0	0	0	0	0.0005568	0	Heterozygous	Dementia
GRN	chr17:44350229	Novel	TAAC >T	-	frameshift_variant	8.916	-	Dementia=1	0	0	0	0	0	0	0	0	0	0	0	0	0.002336	0	0	0	0	0	0	0	2	0	0	0	0.002732	0	0	0	0	0	0	Heterozygous	Dementia
GRN	chr17:44350237	rs63750043	C>A	p.S120Y	missense_variant	2.085	Likely benign, benign	Dementia=1	0	0	0	0	0	0	0	0	0	0	0	0	0.002336	0	0	0	0	0	0	0	28	0.000901	0	0.002301	0	0	0	0.003436	0	0	0	Heterozygous	Dementia
GRN	chr17:44350239	rs780731069	G>A	p.V121M	missense_variant	0.042	Likely benign,VUS	Dementia=1	0	0	0	0	0	0	0	0	0	0	0	0	0	0.02632	0	0	0	0	0	0	3	0	0	0	0.004098	0	0	0	0	0	0	Heterozygous	Dementia
GRN	chr17:44350271	rs149180605	C>G	p.F131L	missense_variant	0.002	Likely benign, benign,VUS	Dementia=1	0	0	0	0	0	0	0	0	0	0	0	0.002857	0	0	0	0	0	0	0	0	10	0	0.001533	0.0007669	0	0	0	0	0	0.002227	0	Heterozygous	Dementia
GRN	chr17:44350296	rs1248058567	T>C	p.C140R	missense_variant	24.2	VUS	Dementia=1	0	0	0	0	0	0	0	0	0	0	0.0005297	0	0	0	0	0	0	0	0	0	-	0	0	0	0	0	0	0	0	0	0	Heterozygous	Dementia
GRN	chr17:44350476	rs368705304	C>T	p.P166L	missense_variant	25.7	VUS	Dementia=1	0	0	0	0	0	0	0	0	0	0	0	0.002857	0	0	0	0	0	0	0	0	1	0	0	0	0	0	0	0	0	0.0005568	0	Heterozygous	Dementia
GRN	chr17:44350702	rs772012249	A>G	p.S204G	missense_variant	6.492	Likely benign	Dementia=1	0	0	0	0	0	0	0	0	0	0	0	0	0	0	0	0	0	0	0.003472	0	-	0	0	0	0	0	0	0	0	0	0	Heterozygous	Dementia
GRN	chr17:44350713	Novel	G>A	p.M207I	missense_variant	0.044	Likely benign	Dementia=1	0	0	0	0	0	0	0	0	0	0	0.0005128	0	0	0	0	0	0	0	0	0	-	0	0	0	0	0	0	0	0	0	0	Heterozygous	Dementia
GRN	chr17:44350718	rs368995988	C>T	p.P209L	missense_variant	24.2	Likely benign, benign,VUS	Dementia=1	0	0	0	0	0	0	0	0	0	0	0	0	0	0	0.05	0	0	0	0	0	1	0	0	0	0	0.006849	0	0	0	0	0	Heterozygous	Dementia
GRN	chr17:44350735	rs1201429668	T>C	p.C215R	missense_variant	29.5	VUS	Dementia=1	0	0	0	0	0	0	0	0	0	0	0.0005128	0	0	0	0	0	0	0	0	0	-	0	0	0	0	0	0	0	0	0	0	Heterozygous	Dementia
GRN	chr17:44350757	rs777704177	G>A	p.C222Y	missense_variant	28.9	VUS	Dementia=1	0	0	0	0	0	0	0	0	0	0	0	0	0.002336	0	0	0	0	0	0	0	-	0	0	0	0	0	0	0	0	0	0	Heterozygous	Dementia
GRN	chr17:44351169	rs1289528203	A>G	-	intron_variant, splice_region_variant	0.439	-	Dementia=1	0	0	0	0	0	0	0	0	0	0	0	0	0.002336	0	0	0	0	0	0	0	1	0	0	0.0003834	0	0	0	0	0	0	0	Heterozygous	Dementia
GRN	chr17:44351355	rs376226985	C>T	-	intron_variant, splice_region_variant	6.043	Likely benign	Dementia=1	0	0	0	0	0	0	0	0	0	0	0	0	0	0	0	0	0	0	0.003472	0	-	0	0	0	0	0	0	0	0	0	0	Heterozygous	Dementia
GRN	chr17:44351358	rs761620336	C>G	-	intron_variant, splice_region_variant	8.916	-	Dementia=1	0	0	0	0	0	0	0	0	0	0	0	0	0	0.02632	0	0	0	0	0	0	1	0	0	0	0.001366	0	0	0	0	0	0	Heterozygous	Dementia
GRN	chr17:44351575	Novel	A>G	p.H320R	missense_variant	26.2	VUS	Dementia=1	0	0	0	0	0	0	0	0	0	0	0.0005128	0	0	0	0	0	0	0	0	0	-	0	0	0	0	0	0	0	0	0	0	Heterozygous	Dementia
GRN	chr17:44351605	rs376059429	C>T	p.T330M	missense_variant	16.7	VUS	Dementia=1	0	0	0	0	0	0	0	0	0	0	0	0	0.002336	0	0	0	0	0	0	0	-	0	0	0	0	0	0	0	0	0	0	Heterozygous	Dementia
GRN	chr17:44352161	rs748758630	C>T	p.I442M	missense_variant	2.018	Likely benign	Dementia=1	0	0	0	0	0	0	0	0	0	0	0	0.002857	0	0	0	0	0	0	0	0	-	0	0	0	0	0	0	0	0	0	0	Heterozygous	Dementia
GRN	chr17:44352360	rs140747584	G>A	p.R478H	missense_variant	14.05	VUS	Dementia=1	0	0	0	0	0	0	0	0	0	0	0	0.002857	0	0	0	0	0	0	0	0	-	0	0	0	0	0	0	0	0	0	0	Heterozygous	Dementia
GRN	chr17:44352682	rs63750116	C>T	p.R556C	missense_variant	24.7	VUS	Dementia=1	0	0	0	0	0	0	0	0	0	0	0.0005128	0	0	0	0	0	0	0	0	0	-	0	0	0	0	0	0	0	0	0	0	Heterozygous	Dementia
GRN	chr17:44352760	rs72824737	G>A	p.A582T	missense_variant	0.314	Likely benign,VUS	Dementia=1	0	0	0	0	0	0	0	0	0	0	0	0	0	0	0	0	0	0	0.003472	0	3	5.631e-05	0.0003831	0	0	0	0	0	0	0.0005568	0	Heterozygous	Dementia
MAPT	chr17:45983222	rs151115928	C>T	p.P140S	missense_variant	18.75	Benign,VUS	AD=1, Dementia=2	0	0	0	0.07143	0	0	0	0	0	0	0	0	0	0.02632	0	0	0	0.07143	0	0	5	0	0	0	0.006831	0	0	0	0	0	0	Heterozygous	AD, Dementia
MAPT	chr17:45983409	rs63750417	C>T	p.P202Q	missense_variant	15.73	Benign,VUS	AD=208, Dementia=585	0.2117	0.0625	0.2042	0	0	0	0.27	0	0.08537	0	0.2103	0.06	0.1472	0.02632	0.05	0.1667	0.2816	0.2143	0.09028	0	4981	0.218	0.041	0.1564	0	0.05479	0.2348	0.2371	0.05952	0.07238	0.1071	AD=154 Het+27 Homo, Dementia=463 Het+61 Homo	AD,Dementia
MAPT	chr17:45983441	rs76375268	G>A	p.G213R	missense_variant	12.8	Likely benign, benign,VUS	AD=2, Dementia=19	0	0	0.007042	0	0	0	0	0	0.0122	0	0.001538	0.02286	0.009346	0	0	0	0	0.07143	0.01042	0	178	0.0009572	0.03448	0.006902	0	0	0	0.0005727	0	0.02895	0	Heterozygous	AD, Dementia
MAPT	chr17:45983475	rs141120474	T>G	p.V224G	missense_variant	19.62	Likely benign, benign,VUS	AD=5, Dementia=17	0.007508	0	0	0	0	0	0	0	0	0	0.007179	0.002857	0.004673	0	0	0	0	0	0	0	83	0.003773	0.0007663	0.002684	0	0	0	0.002864	0	0.001114	0	AD=5 Het, Dementia=15 Het+1 Homo	AD, Dementia
MAPT	chr17:45983493	rs63750072	A>G	p.Q230R	missense_variant	16.45	Likely benign, benign	AD=42, Dementia=141	0.04354	0	0.04225	0	0	0	0.03	0	0.04878	0	0.05385	0.008571	0.03271	0	0	0	0.0534	0	0.02431	0.25	1216	0.05574	0.01073	0.03259	0.0123	0.03425	0.09091	0.02692	0.08333	0.01782	0.01786	AD=42 Het, Dementia=137 Het+2 Homo	AD, Dementia
MAPT	chr17:45983657	rs62063786	G>A	p.D285N	missense_variant	4.843	Benign	AD=208, Dementia=585	0.2117	0.0625	0.2042	0	0	0	0.27	0	0.08537	0	0.2092	0.06	0.1495	0.02632	0.05	0.1667	0.2864	0.2143	0.09028	0	4979	0.218	0.041	0.1564	0	0.05479	0.2348	0.2371	0.04762	0.07238	0.1071	AD=154 Het+27 Homo, Dementia=463 Het+61 Homo	AD, Dementia
MAPT	chr17:45983659	rs63750222	C>T	p.D285E	missense_variant	0.509	Benign,VUS	AD=114, Dementia=364	0.1201	0.04688	0.1268	0.2143	0	0	0.07	0.25	0.02439	0	0.1231	0.04	0.1612	0.1053	0	0.1667	0.09709	0	0.05208	0	3164	0.1237	0.03716	0.171	0.1803	0.1027	0.04545	0.08477	0.119	0.05568	0.2321	AD=102 Het+6 Homo, Dementia=320 Het+22 Homo	AD, Dementia
MAPT	chr17:45983670	rs62063787	T>C	p.V289A	missense_variant	0.723	Benign	AD=208, Dementia=585	0.2117	0.0625	0.2042	0	0	0	0.27	0	0.08537	0	0.2097	0.06	0.1472	0.02632	0.05	0.1667	0.2864	0.2143	0.09028	0	4982	0.218	0.041	0.1572	0	0.05479	0.2348	0.2371	0.04762	0.07238	0.1071	AD=154 Het+27 Homo, Dementia=463 Het+61 Homo	AD, Dementia
MAPT	chr17:45983757	rs73314997	C>T	p.S318L	missense_variant	18.56	Benign	AD=25, Dementia=109	0	0.1875	0.02817	0	0	0	0	0	0.1098	0	0.002051	0.1657	0.03037	0	0	0	0	0.07143	0.1146	0	836	0.001464	0.187	0.0184	0	0	0	0.0005727	0	0.152	0	AD=21 Het+2 Homo, Dementia=97 Het+6 Homo	AD, Dementia
MAPT	chr17:45983912	rs17651549	C>T	p.R370W	missense_variant	25.1	Benign	AD=207, Dementia=575	0.2117	0.04688	0.2042	0	0	0	0.27	0	0.08537	0	0.2097	0.04	0.1472	0.02632	0.05	0.1667	0.2816	0.2143	0.08333	0	4938	0.218	0.03065	0.1561	0	0.05479	0.2348	0.2371	0.04762	0.06459	0.1071	AD=153 Het+27 Homo, Dementia=455 Het+60 Homo	AD, Dementia
MAPT	chr17:45987054	rs762213614	A>G	p.K381E	missense_variant	25	VUS	AD=1,Dementia=1	0.001502	0	0	0	0	0	0	0	0	0	0.0005128	0	0	0	0	0	0	0	0	0	2	0.0001126	0	0	0	0	0	0	0	0	0	Heterozygous	AD,Dementia
MAPT	chr17:45989975	rs143956882	C>T	p.S427F	missense_variant	25.4	Likely benign, benign,VUS	AD=1, Dementia=10	0.001502	0	0	0	0	0	0	0	0	0	0.005128	0	0	0	0	0	0	0	0	0	54	0.002534	0	0.001917	0	0	0.007576	0	0	0.00167	0	Heterozygous	AD, Dementia
MAPT	chr17:45990016	rs2258689	T>C	p.Y441H	missense_variant	15.33	Benign	AD=234, Dementia=723	0.2177	0.1719	0.2676	0.3571	0.25	0	0.15	0	0.1341	0	0.2108	0.1571	0.3178	0.4737	0.35	0.25	0.1796	0.4286	0.1667	0	6126	0.2073	0.1392	0.3275	0.3743	0.3562	0.1894	0.205	0.369	0.16	0.3036	AD=168 Het+33 Homo, Dementia=551 Het+86 Homo	AD, Dementia
MAPT	chr17:45990034	rs10445337	T>C	p.S447P	missense_variant	17.55	Benign	AD=208, Dementia=584	0.2117	0.0625	0.2042	0	0	0	0.27	0	0.08537	0	0.2097	0.06	0.1472	0.02632	0.05	0.1667	0.2816	0.2143	0.09028	0	4980	0.218	0.04103	0.1564	0	0.05556	0.2348	0.2374	0.04762	0.07238	0.1071	AD=154 Het+27 Homo, Dementia=462 Het+61 Homo	AD, Dementia
MAPT	chr17:45991482	rs114635790	T>C	p.I468T	missense_variant	20.7	Likely benign,VUS	AD=2, Dementia=9	0	0.01562	0	0	0	0	0	0	0.0122	0	0	0.008571	0.007009	0	0	0	0	0	0.01042	0	23	0	0.00613	0.001535	0	0	0	0	0	0.00167	0	Heterozygous	AD, Dementia
MAPT	chr17:45991484	rs143624519	G>A	p.A469T	missense_variant	22.8	Likely benign, benign,VUS	AD=2, Dementia=7	0.003003	0	0	0	0	0	0	0	0	0	0.002564	0	0.004673	0	0	0	0	0	0	0	48	0.00214	0.0003831	0.001917	0	0	0	0	0	0.002227	0	Heterozygous	AD, Dementia
MAPT	chr17:45991562	rs63750612	G>A	p.A495T	missense_variant	0.275	Likely benign, benign	AD=5, Dementia=36	0	0.03125	0	0	0	0	0	0	0.03659	0	0	0.06	0.01402	0	0	0	0	0	0.03125	0	214	5.631e-05	0.04943	0.004218	0	0	0	0	0	0.04065	0	AD=5 Het, Dementia=34 Het+1 Homo	AD, Dementia
MAPT	chr17:45993950	rs187760483	C>T	p.P512S	missense_variant	12.28	Likely benign, benign	AD=1, Dementia=5	0	0.01562	0	0	0	0	0	0	0	0	0	0.01429	0	0	0	0	0	0	0	0	31	0	0.00728	0.0003834	0	0	0	0	0	0.006125	0	Heterozygous	AD, Dementia
MAPT	chr17:45993951	rs192236920	C>A	p.P512H	missense_variant	12.6	VUS	AD=1, Dementia=2	0	0	0.007042	0	0	0	0	0	0	0	0	0	0.004673	0	0	0	0	0	0	0	5	5.631e-05	0	0.001534	0	0	0	0	0	0	0	Heterozygous	AD, Dementia
MAPT	chr17:46010385	rs116733906	G>A	p.V635I	missense_variant	22.2	Likely benign, benign,VUS	AD=1, Dementia=2	0	0	0	0	0	0	0	0	0.0122	0	0	0	0	0	0	0	0	0	0.006944	0	18	0	0.002682	0	0	0	0	0	0	0.006125	0	Heterozygous	AD, Dementia
MAPT	chr17:46024061	rs63750424	C>T	p.R406W	missense_variant	23.9	Pathogenic,VUS	AD=1,Dementia=1	0.001502	0	0	0	0	0	0	0	0	0	0.0005128	0	0	0	0	0	0	0	0	0	-	0	0	0	0	0	0	0	0	0	0	Heterozygous	AD,Dementia
MAPT	chr17:45962318	rs368954564	C>T	-	intron_variant, splice_region_variant	12.56	-	Dementia=1	0	0	0	0	0	0	0	0	0	0	0	0	0	0	0	0	0	0	0.003472	0	3	0	0.0003831	0	0	0	0	0	0	0.001114	0	Heterozygous	Dementia
MAPT	chr17:45962347	rs974837695	C>A	p.P4T	missense_variant	22	VUS	Dementia=1	0	0	0	0	0	0	0	0	0	0	0	0	0	0	0	0	0	0	0.003472	0	1	0	0	0.0003834	0	0	0	0	0	0	0	Heterozygous	Dementia
MAPT	chr17:45962387	rs144611688	C>T	p.T17M	missense_variant	14.22	Likely benign, benign	Dementia=3	0	0	0	0	0	0	0	0	0	0	0.0005128	0.002857	0	0	0	0	0	0	0.003472	0	15	0	0.004215	0	0	0	0	0	0	0.002227	0	Heterozygous	Dementia
MAPT	chr17:45962425	rs748728879	A>G	p.T30A	missense_variant	8.164	VUS	Dementia=1	0	0	0	0	0	0	0	0	0	0	0	0.002857	0	0	0	0	0	0	0	0	3	0	0.0003834	0	0	0	0	0	0	0.001114	0	Heterozygous	Dementia
MAPT	chr17:45974396	rs760729741	C>G	p.P78A	missense_variant	19.69	VUS	Dementia=1	0	0	0	0	0	0	0	0	0	0	0	0	0.002336	0	0	0	0	0	0	0	1	0	0	0.0003834	0	0	0	0	0	0	0	Heterozygous	Dementia
MAPT	chr17:45974472	rs747085337	G>A	g.45974472G>A	splice_donor_variant	23.3	-	Dementia=1	0	0	0	0	0	0	0	0	0	0	0.0005128	0	0	0	0	0	0	0	0	0	-	0	0	0	0	0	0	0	0	0	0	Heterozygous	Dementia
MAPT	chr17:45978387	rs144397565	G>A	p.G107D	missense_variant	24.8	VUS	Dementia=1	0	0	0	0	0	0	0	0	0	0	0	0	0	0	0	0	0	0	0.003472	0	1	0	0.0003831	0	0	0	0	0	0	0	0	Heterozygous	Dementia
MAPT	chr17:45983180	rs776821664	C>A	p.P126T	missense_variant, splice_region_variant	7.606	Likely benign	Dementia=1	0	0	0	0	0	0	0	0	0	0	0.0005128	0	0	0	0	0	0	0	0	0	-	0	0	0	0	0	0	0	0	0	0	Heterozygous	Dementia
MAPT	chr17:45983199	rs1395344337	T>C	p.V132A	missense_variant	5.543	VUS	Dementia=1	0	0	0	0	0	0	0	0	0	0	0.0005128	0	0	0	0	0	0	0	0	0	-	0	0	0	0	0	0	0	0	0	0	Heterozygous	Dementia
MAPT	chr17:45983243	rs12938245	C>T	p.H147Y	missense_variant	0.172	VUS	Dementia=1	0	0	0	0	0	0	0	0	0	0	0	0	0	0	0	0	0	0	0.003472	0	2	0	0.0007663	0	0	0	0	0	0	0	0	Heterozygous	Dementia
MAPT	chr17:45983349	rs773565326	G>A	p.R182H	missense_variant	0.043	VUS	Dementia=1	0	0	0	0	0	0	0	0	0	0	0	0	0	0	0	0	0	0	0.003472	0	1	0	0	0	0	0	0	0	0	0.0005568	0	Heterozygous	Dementia
MAPT	chr17:45983417	rs556178454	G>C	p.G205R	missense_variant	17.62	VUS	Dementia=1	0	0	0	0	0	0	0	0	0	0	0	0	0	0	0	0	0	0	0.003472	0	-	0	0	0	0	0	0	0	0	0	0	Heterozygous	Dementia
MAPT	chr17:45983468	rs150983093	C>A	p.R222S	missense_variant	21.2	Likely benign,VUS	Dementia=3	0	0	0	0	0	0	0	0	0	0	0.001026	0	0.002336	0	0	0	0	0	0	0	9	0.0001689	0.0007663	0.001534	0	0	0	0	0	0	0	Heterozygous	Dementia
MAPT	chr17:45983577	rs376750246	G>C	p.G258A	missense_variant	13.08	VUS	Dementia=1	0	0	0	0	0	0	0	0	0	0	0	0	0	0	0	0	0	0	0.003472	0	1	0	0	0	0	0	0	0	0	0.0005568	0	Heterozygous	Dementia
MAPT	chr17:45983765	rs375988437	C>T	p.H321Y	missense_variant	16.44	VUS	Dementia=1	0	0	0	0	0	0	0	0	0	0	0.0005128	0	0	0	0	0	0	0	0	0	3	0.0001689	0	0	0	0	0	0	0	0	0	Heterozygous	Dementia
MAPT	chr17:45983774	Novel	AG>A	p.A325LfsX80	frameshift_variant	21.7	-	Dementia=1	0	0	0	0	0	0	0	0	0	0	0.0005128	0	0	0	0	0	0	0	0	0	1	5.634e-05	0	0	0	0	0	0	0	0	0	Heterozygous	Dementia
MAPT	chr17:45983788	Novel	AGGGGCCCCTGGAGAGGGGCCAGAGGCCC>A	p.G332LfsX64	frameshift_variant	27.3	-	Dementia=1	0	0	0	0	0	0	0	0	0	0	0.0005128	0	0	0	0	0	0	0	0	0	-	0	0	0	0	0	0	0	0	0	0	Heterozygous	Dementia
MAPT	chr17:45993953	rs267604921	C>A	p.P513T	missense_variant	13.31	Likely benign,VUS	Dementia=1	0	0	0	0	0	0	0	0	0	0	0.0005128	0	0	0	0	0	0	0	0	0	-	0	0	0	0	0	0	0	0	0	0	Heterozygous	Dementia
MAPT	chr17:45993953	rs267604921	C>G	p.P513A	missense_variant	11.19	Likely benign,VUS	Dementia=2	0	0	0	0	0	0	0	0	0	0	0	0.002857	0	0.02632	0	0	0	0	0	0	3	0	0.0003831	0	0.002732	0	0	0	0	0	0	Heterozygous	Dementia
MAPT	chr17:46018716	rs948573449	G>A	p.G701R	missense_variant	34	VUS	Dementia=1	0	0	0	0	0	0	0	0	0	0	0.0005128	0	0	0	0	0	0	0	0	0	-	0	0	0	0	0	0	0	0	0	0	Heterozygous	Dementia
MAPT	chr17:46024088	rs768841567	G>A	p.G750S	missense_variant	33	VUS	Dementia=1	0	0	0	0	0	0	0	0	0	0	0.0005128	0	0	0	0	0	0	0	0	0	-	0	0	0	0	0	0	0	0	0	0	Heterozygous	Dementia
TREM2	chr6:41159805	rs2234255	G>A	p.H157Y	missense_variant	23.1	Likely benign, benign	AD=9, Dementia=15	0.001502	0	0.0493	0	0	0	0.01	0	0	0	0	0	0.03271	0	0	0	0.004854	0	0	0	77	0.0002815	0	0.02569	0.001366	0	0	0.001145	0	0.001114	0	Heterozygous	AD, Dementia
TREM2	chr6:41159823	rs79011726	C>T	p.E151K	missense_variant	15.26	VUS	AD=1, Dementia=2	0.001502	0	0	0	0	0	0	0	0	0	0.0005128	0	0.002336	0	0	0	0	0	0	0	9	0.0001689	0.0003831	0.0003834	0	0	0	0	0	0.002227	0	Heterozygous	AD, Dementia
TREM2	chr6:41159867	rs149622783	C>T	p.R136Q	missense_variant	11.48	Likely benign,VUS	AD=1, Dementia=2	0.001502	0	0	0	0	0	0	0	0	0	0.001026	0	0	0	0	0	0	0	0	0	8	0.0004505	0	0	0	0	0	0	0	0	0	Heterozygous	AD, Dementia
TREM2	chr6:41161367	rs2234253	G>T	p.T96K	missense_variant	25.1	Likely benign, benign,VUS	AD=21, Dementia=90	0.001502	0.07812	0.02113	0	0	0	0.01	0	0.1341	0	0.001026	0.1371	0.01636	0	0	0.08333	0.004854	0.07143	0.1042	0	583	0.001014	0.1249	0.01956	0	0	0.01515	0	0.0119	0.103	0	AD=19 Het+1 Homo, Dementia=84 Het+3 Homo	AD, Dementia
TREM2	chr6:41161395	rs142232675	C>T	p.D87N	missense_variant	20.4	Likely benign, benign,VUS	AD=3,Dementia=1	0.004505	0	0	0	0	0	0	0	0	0	0.0005128	0	0	0	0	0	0	0	0	0	38	0.002083	0.0003831	0	0	0	0	0	0	0	0	Heterozygous	AD,Dementia
TREM2	chr6:41161469	rs143332484	C>T	p.R62H	missense_variant	14.21	Likely benign, benign	AD=5, Dementia=36	0.004505	0	0	0	0	0	0.01	0	0.0122	0	0.01641	0	0.004673	0	0	0	0.004854	0	0.003472	0	225	0.009966	0.0007663	0.0115	0	0	0.007576	0.002291	0.0119	0.005568	0	Heterozygous	AD, Dementia
TREM2	chr6:41161514	rs75932628	C>T	p.R47H	missense_variant	28.4	Likely benign,VUS	AD=6, Dementia=17	0	0	0.01408	0	0	0	0.03	0.25	0	0	0.002564	0	0.01636	0	0	0	0.01942	0.07143	0	0	84	0.002309	0.001533	0.003451	0	0	0	0.01661	0	0.0005568	0	Heterozygous	AD, Dementia
TREM2	chr6:41159887	Novel	G>A	-	intron_variant, splice_region_variant	0.888	-	Dementia=1	0	0	0	0	0	0	0	0	0	0	0	0	0	0	0	0	0	0	0.003472	0	-	0	0	0	0	0	0	0	0	0	0	Heterozygous	Dementia
TREM2	chr6:41161340	rs145080901	G>A	p.A105V	missense_variant	22.3	VUS	Dementia=1	0	0	0	0	0	0	0	0	0	0	0	0.002857	0	0	0	0	0	0	0	0	4	0.0002252	0	0	0	0	0	0	0	0	0	Heterozygous	Dementia
TREM2	chr6:41161362	rs147564421	G>A	p.R98W	missense_variant	21.9	Likely benign,VUS	Dementia=1	0	0	0	0	0	0	0	0	0	0	0	0.002857	0	0	0	0	0	0	0	0	1	0	0.0003831	0	0	0	0	0	0	0	0	Heterozygous	Dementia
TREM2	chr6:41161367	rs2234253	G>A	p.T96M	missense_variant	25.1	Likely benign, benign,VUS	Dementia=1	0	0	0	0	0	0	0	0	0	0	0	0.002857	0	0	0	0	0	0	0	0	7	0	0.0007663	0	0	0	0	0	0	0.002784	0	Heterozygous	Dementia
TREM2	chr6:41161488	Novel	C>G	p.E56Q	missense_variant	8.019	VUS	Dementia=1	0	0	0	0	0	0	0	0	0	0	0.0005128	0	0	0	0	0	0	0	0	0	-	0	0	0	0	0	0	0	0	0	0	Heterozygous	Dementia
TREM2	chr6:41161502	rs369181900	C>T	p.C51Y	missense_variant	27.9	VUS	Dementia=1	0	0	0	0	0	0	0	0	0	0	0.0005128	0	0	0	0	0	0	0	0	0	-	0	0	0	0	0	0	0	0	0	0	Heterozygous	Dementia
TREM2	chr6:41161523	Novel	C>T	p.W44X	stop_gained	37	Pathogenic	Dementia=1	0	0	0	0	0	0	0	0	0	0	0	0	0	0	0	0	0	0	0.003472	0	-	0	0	0	0	0	0	0	0	0	0	Heterozygous	Dementia
TREM2	chr6:41161571	rs2234252	G>A	p.A28V	missense_variant	2.217	Likely benign,VUS	Dementia=2	0	0	0	0	0	0	0	0	0	0	0	0	0.004673	0	0	0	0	0	0	0	3	5.631e-05	0	0.0007669	0	0	0	0	0	0	0	Heterozygous	Dementia
TREM2	chr6:41163069	rs146485698	C>T	p.R5Q	missense_variant	4.266	VUS	Dementia=1	0	0	0	0	0	0	0	0	0	0	0	0	0	0	0	0	0	0	0.003472	0	2	0	0.0003831	0	0	0	0	0	0	0.0005568	0	Heterozygous	Dementia
GBA1	chr1:155239968	rs761621516	GGTA>G	p.T75del	inframe deletion	15.1	Pathogenic/Likely pathogenic	AD=1	0	0.01562	0	0	0	0	0	0	0	0	0	0	0	0	0	0	0	0	0	0	1	0	0.0003831	0	0	0	0	0	0	0	0	Heterozygous	AD
GBA1	chr1:155240707	rs150466109	T>C	p.K13R	missense_variant	4.773	Likely benign, benign	AD=6, Dementia=57	0	0	0.01408	0	0	0	0	0	0.04878	0	0	0.08857	0.01168	0	0	0	0	0.07143	0.06944	0	340	0.0003379	0.07739	0.009969	0	0	0	0	0	0.05902	0	AD=6 Het, Dementia=55 Het+1 Homo	AD, Dementia
GBA1	chr1:155239657	rs759174705	G>T	p.P138H	missense_variant	22.3	VUS	Dementia=1	0	0	0	0	0	0	0	0	0	0	0.0005128	0	0	0	0	0	0	0	0	0	-	0	0	0	0	0	0	0	0	0	0	Heterozygous	Dementia
GBA1	chr1:155239762	rs748485792	C>T	p.G103D	missense_variant	20.4	VUS	Dementia=1	0	0	0	0	0	0	0	0	0	0	0.0005128	0	0	0	0	0	0	0	0	0	-	0	0	0	0	0	0	0	0	0	0	Heterozygous	Dementia
GBA1	chr1:155239946	rs1141812	G>A	p.R83C	missense_variant	32	VUS	Dementia=1	0	0	0	0	0	0	0	0	0	0	0.0005128	0	0	0	0	0	0	0	0	0	2	0	0	0.0003834	0	0	0	0.0005727	0	0	0	Heterozygous	Dementia
GBA1	chr1:155239962	rs368786234	G>T	p.S77R	missense_variant	22.4	VUS	Dementia=1	0	0	0	0	0	0	0	0	0	0	0	0.002857	0	0	0	0	0	0	0	0	1	0	0.0003831	0	0	0	0	0	0	0	0	Heterozygous	Dementia
GBA1	chr1:155240072	rs190207858	G>A	p.R41C	missense_variant	22	VUS	Dementia=1	0	0	0	0	0	0	0	0	0	0	0.0005128	0	0	0	0	0	0	0	0	0	1	0	0	0.0003834	0	0	0	0	0	0	0	Heterozygous	Dementia
GBA1	chr1:155240629	rs104886460	C>T	c.115+1G>A	splice_donor_variant	32	Pathogenic/Likely pathogenic	Dementia=1	0	0	0	0	0	0	0	0	0	0	0.0005128	0	0	0	0	0	0	0	0	0	1	5.631e-05	0	0	0	0	0	0	0	0	0	Heterozygous	Dementia
GBA1	chr1:155241185	rs1672056507	A>T	c.-73T>A	intron_variant, splice_region_variant	12.3	-	Dementia=1	0	0	0	0	0	0	0	0	0	0	0.0005128	0	0	0	0	0	0	0	0	0	-	0	0	0	0	0	0	0	0	0	0	Heterozygous	Dementia
SNCA	chr4:89828156	rs201106962	A>C	p.H50Q	missense_variant	12.21	Pathogenic/VUS	AD=1, Dementia=1	0.001502	0	0	0	0	0	0	0	0	0	0.0005128	0	0	0	0	0	0	0	0	0	5	0.0002816	0	0	0	0	0	0	0	0	0	Heterozygous	AD, Dementia
SNCA	chr4:89822256	rs757477802	T>C	p.Q99R	missense_variant	21.9	VUS	Dementia=1	0	0	0	0	0	0	0	0	0	0	0.0005128	0	0	0	0	0	0	0	0	0	-	0	0	0	0	0	0	0	0	0	0	Heterozygous	Dementia
Key: AoU, All of Us; cDNA, complementary DNA; AF, allele frequency; VUS, variant uncertain significance; AD, alzheimer's disease; CADD, Combined Annotation Dependent Depletion; Clinical significance based on dbSNP, ClinVar, and ACMG guildline. Variants that only present in cases are shown in bold. Position refers to GRCh 38.
