## Supplementary Table 3 for "Biobank-scale characterization of Alzheimer’s disease and related dementias identifies potential disease-causing variants, risk factors, and genetic modifiers across diverse ancestries"

### Sheet: Supplementary Table 3
Supplementary Table 3- Discovery phase: Multi-ancestry summary of all variants identified in Alzheimer’s disease and related dementia cases in 100KGP
Gene	Position	rs ID	cDNA changes	Protein change/Splicing	Function	CADD	Clinical significance	Zygosity	AF (EUR)-Dementia (n=143)	AF (AFR)-Dementia (n=7)	AF (AMR)-Dementia (n=3)	AF (EAS)-Dementia (n=1)	AF (SAS)-Dementia (n=16)	AF (NA)-Dementia (n=10)	AF (EUR)-Controls (n=3037)	AF (AFR)-Controls (n=62)	AF (AMR)-Controls (n=86)	AF (EAS)-Controls (n=22)	AF (SAS)-Controls (n=241)	AF (NA)-Controls (n=31)	Genetic Ancestry
APP	chr21: 26170608	rs1446208112	A>C	p.L5V	missense	15.84	VUS	Heterozygous	0.0034965	0	0	0	0	0	0	0	0	0	0	0	EUR
APP	chr21: 26000031	rs201462552	G>A	p.A283A	synonymous SNV	12.1	Likely benign	Heterozygous	0.0034965	0	0	0	0	0	0	0	0	0	0	0	EUR
APP	chr21:25954665	rs779792929	A>G	p.Y407H	missense	25.6	VUS	Heterozygous	0.0034965	0	0	0	0	0	0	0	0	0	0	0	EUR
PSEN1	chr14:73170824	Novel	AACG>A	p.D40del	inframe deletion	11.72	-	Heterozygous	0.0034965	0	0	0	0	0	0.000164636	0	0	0	0	0	EUR
PSEN1	chr14:73198067	rs63750900	G>A	p.R269H	missense	29.9	Pathogenic	Heterozygous	0.0034965	0	0	0	0	0	0	0	0	0	0	0	EUR
PSEN1	chr14:73170813	rs63750592	G>A	p.R35Q	missense	22	Likely benign, benign,VUS	Heterozygous	0.0034965	0	0	0	0	0	0.00131709	0	0	0	0	0	EUR
PSEN2	chr1:226891349	rs565698726	G>A	p.D320N	missense	21.8	VUS	Heterozygous	0.0034965	0	0	0	0	0	0	0	0	0	0	0	EUR
GRN	chr17:44351798	Novel	A>T	c.1179+3A>T	splice region	13.13	-	Heterozygous	0	0	0	0	0.03125	0	0	0	0	0	0	0	SAS
GRN	chr17:44350524	Novel	CG>C	p.G183Afs*73	frameshift_truncation	11.65	-	Heterozygous	0.0034965	0	0	0	0	0	0	0	0	0	0	0	EUR
GRN	chr17:44352466	rs772977073	C>T	p.T58M	missense	0.111	Likely benign	Heterozygous	0	0	0.167	0	0	0	0	0	0	0	0	0	AMR
GBA1	chr1:155237458	rs367968666	A>C	p.H207Q	missense	13.29	Pathogenic/Likely pathogenic/VUS	Heterozygous	0	0	0	0	0.03125	0	0	0	0	0	0	0	SAS
Key: 100KGP, 100,000 Genomes Project; cDNA, complementary DNA; VUS, variant uncertain significance; CADD,Combined Annotation Dependent Depletion; Clinical significance based on dbSNP, ClinVar, and ACMG guildline. Variants that only present in cases are shown in bold. Position refers to GRCh 38.
