## Supplementary Table 4 for "Biobank-scale characterization of Alzheimer’s disease and related dementias identifies potential disease-causing variants, risk factors, and genetic modifiers across diverse ancestries"

### Sheet: Supplementary Table 4
Supplementary Table 4- Multi-ancestry summary of variants previously reported as potential disease-causing but identified in controls in multiple databases in this study
								# Controls
Database	Gene	chr:pos:A1:A2	Protein change/Splicing	rs ID	HGMD/ClinVar ID	Disease reported	Total	AAC	AFR	AJ	AMR	CAH	CAS	EAS	EUR	FIN	MDE	SAS
AoU
	SNCA	chr4:89828156:A:C	p.H50Q	rs201106962	CM131838/ VCV000162095.22	Parkinson disease, late-onset	5	0	0	0	0	0	0	0	5	0	0	0
	APP	chr21:25897642:C:G	p.E665D	rs63750363	CM940077/ VCV000018095.3	Alzheimer disease	1	0	0	0	0	0	0	0	1	0	0	0
	GBA1*	chr1:155239968: GGTA:G	p.T75del	rs761621516	VCV000642539.23	Gaucher disease	1	0	1	0	0	0	0	0	0	0	0	0
	GBA1*	chr1:155240629:C:T	c.115+1G>A	rs104886460	CS920754/VCV000093445.80	Gaucher disease	1	0	0	0	0	0	0	0	1	0	0	0
UKB
	GBA1	chr1:155235196:G:A	p.R502C	rs80356771	CM900108/VCV000004295.78	Gaucher disease	22	0	0	0	0	0	1	0	21	0	0	0
	GBA1	chr1:155235217:C:G	p.A495P	rs368060	CM900107/VCV000093450.18	Gaucher disease	19	0	0	1	0	0	0	0	18	0	0	0
	GBA1	chr1:155235252:A:G	p.L483R	rs421016	CM940819/VCV000093449.21	Gaucher disease	54	0	0	0	0	0	0	0	53	0	0	1
	GBA1	chr1:155235727:C:G	p.D448H	rs1064651	CM900106/ VCV000004293.95	Gaucher disease 2	9	0	1	0	0	0	0	0	7	0	0	1
	GBA1	chr1:155235790:C:T	p.E427X	rs149171124	CM057083/VCV000505377.4	Gaucher disease	24	0	0	0	0	0	0	0	23	0	0	1
	GBA1	chr1:155235823:C:T	p.G416S	rs121908311	CM940812/VCV000004327.26	Gaucher disease	6	0	0	0	0	0	0	0	6	0	0	0
	GBA1	chr1:155235843:T:C	p.N409S	rs76763715	CM880036/ VCV000004290.114	Gaucher disease 1	195	0	0	16	0	0	0	0	178	0	0	1
	GBA1	chr1:155236277:G:A	p.R398X	rs121908309	CM940811/ VCV000004326.34	Gaucher disease	2	0	0	0	0	0	0	0	2	0	0	0
	GBA1	chr1:155237453:C:T	p.R296Q	rs78973108	CM940809/VCV000004328.40	Gaucher disease	9	0	0	0	0	0	0	0	9	0	0	0
	GBA1	chr1:155238174:C:T	p.G241R	rs409652	CM940807/VCV000093459.42	Gaucher disease	2	0	0	0	0	0	0	0	2	0	0	0
	GBA1	chr1:155238215:T:C	p.N227S	rs364897	CM960695/ VCV000004314.31	Gaucher disease	2	0	0	0	0	0	0	0	2	0	0	0
	GBA1	chr1:155238260:G:C	p.S212X	rs1671872221	CM950562/ VCV000996254.21	Gaucher disease	1	0	0	0	0	0	0	0	1	0	0	0
	GBA1	chr1:155238630:G:A	p.R159W	rs439898	CM960694/VCV000065570.69	Gaucher disease	6	0	0	0	0	0	0	0	6	0	0	0
	GBA1	chr1:155240629:C:T	c.115+1G>A	rs104886460	CS920754/VCV000093445.80	Gaucher disease	9	0	0	0	0	0	0	0	9	0	0	0
	GRN	chr17:44350263:AGTC:-	p.Q130fs	rs63749801	VCV000016011.7	Frontotemporal dementia, Frontotemporal Lobar Degeneration	1	0	0	0	0	0	0	0	1	0	0	0
	GRN	chr17:44350801:GTGA:-	c.708+6_708+9del	rs778599933	VCV000586221.35	Frontotemporal Lobar Degeneration	5	0	0	0	0	0	0	0	5	0	0	0
	GRN	chr17:44351409:T:C	p.Y294X	rs794729670	CM1212806/ VCV000203456.3	Neurodegenerative disease	1	0	0	0	0	0	0	0	1	0	0	0
	SNCA	chr4:89828156:A:C	p.H50Q	rs201106962	CM131838/ VCV000162095.22	Parkinson disease, late-onset	28	0	0	0	0	0	0	0	28	0	0	0
	APP	chr21:25891796:C:T	p.A713T	rs63750066	CM930033/ VCV000018094.14	Alzheimer disease	2	0	0	0	0	0	0	0	2	0	0	0
ADSP
	APP	chr21:25891796:C:T	p.A713T	rs63750066	CM930033/ VCV000018094.14	Alzheimer disease	2	0	0	0	1	0	0	0	1	0	0	0
AMP PD
	APP	chr21:25891796:C:T	p.A713T	rs63750066	CM930033/ VCV000018094.14	Alzheimer disease	1	0	0	0	0	0	0	0	1	0	0	0
Key: AoU, All of Us; UKB, UK Biobank; AMP PD, Accelerating Medicines Partnership in Parkinson’s Disease ; ADSP, Alzheimer's Disease Sequencing Project; EUR, European; AFR, African; AMR, American Admixed; AAC,African Admixed; AJ, Ashkenazi Jewish; CAS, Central Asian;
EAS, Eastern Asian; SAS, South Asian; MDE, Middle Eastern; FIN, Finnish; CAH, Complex Admixture History; *, These variants were found in one case and one control in AoU. Disease reported is based on HGMD. The variants shown in bold were found in different databases. A1, reference allele, A2, alternative allele.
