## Supplementary Table 9 for "Biobank-scale characterization of Alzheimer’s disease and related dementias identifies potential disease-causing variants, risk factors, and genetic modifiers across diverse ancestries"

### Sheet: Supplementary Table 9
Supplementary Table 9- Multi-ancestry summary of individuals carrying both APOE genotypes and protective or disease-modifying variants in patients and controls in AMP PD
DLB participants
	Protective variants
	ABCA7:rs72973581,chr19:1043104:G>A
		Number of participants (n, %)	EUR (n, %)	AFR (n, %)	AMR (n, %)	EAS (n, %)	SAS (n, %)	MDE (n, %)	AJ (n, %)	FIN (n, %)	AAC (n, %)	CAS (n, %)	CAH (n, %)
	unknown,unknown	0(0.0%)	0(0.0%)	0(0.0%)	0(0.0%)	0(0.0%)	0(0.0%)	0(0.0%)	0(0.0%)	0(0.0%)	0(0.0%)	0(0.0%)	0(0.0%)
	ε1/ε1	0(0.0%)	0(0.0%)	0(0.0%)	0(0.0%)	0(0.0%)	0(0.0%)	0(0.0%)	0(0.0%)	0(0.0%)	0(0.0%)	0(0.0%)	0(0.0%)
	ε1/ε2	0(0.0%)	0(0.0%)	0(0.0%)	0(0.0%)	0(0.0%)	0(0.0%)	0(0.0%)	0(0.0%)	0(0.0%)	0(0.0%)	0(0.0%)	0(0.0%)
	ε1/ε4	0(0.0%)	0(0.0%)	0(0.0%)	0(0.0%)	0(0.0%)	0(0.0%)	0(0.0%)	0(0.0%)	0(0.0%)	0(0.0%)	0(0.0%)	0(0.0%)
	ε2/ε2	0(0.0%)	0(0.0%)	0(0.0%)	0(0.0%)	0(0.0%)	0(0.0%)	0(0.0%)	0(0.0%)	0(0.0%)	0(0.0%)	0(0.0%)	0(0.0%)
	ε2/ε3	20(0.79%)	18 (0.75%)	0(0.0%)	0(0.0%)	0(0.0%)	0(0.0%)	0(0.0%)	2 (1.77%)	0(0.0%)	0(0.0%)	0(0.0%)	0(0.0%)
	ε2/ε4 or ε1/ε3	9(0.36%)	9 (0.37%)	0(0.0%)	0(0.0%)	0(0.0%)	0(0.0%)	0(0.0%)	0(0.0%)	0(0.0%)	0(0.0%)	0(0.0%)	0(0.0%)
	ε3/ε3	137(5.42%)	133 (5.53%)	0(0.0%)	0(0.0%)	0(0.0%)	0(0.0%)	1 (16.67%)	3 (2.65%)	0(0.0%)	0(0.0%)	0(0.0%)	0(0.0%)
	ε3/ε4	92(3.64%)	92 (3.82%)	0(0.0%)	0(0.0%)	0(0.0%)	0(0.0%)	0(0.0%)	2 (1.77%)	0(0.0%)	0(0.0%)	0(0.0%)	0(0.0%)
	ε4/ε4	18(0.71%)	17 (0.71%)	0(0.0%)	0(0.0%)	0(0.0%)	0(0.0%)	0(0.0%)	1 (0.88%)	0(0.0%)	0(0.0%)	0(0.0%)	0(0.0%)
	Total	2530	2406	0	0	0	0	6	113	5	0	0	0
	APP:rs466433,chr21:26171645:A>G
		Number of participants (n, %)	EUR (n, %)	AFR (n, %)	AMR (n, %)	EAS (n, %)	SAS (n, %)	MDE (n, %)	AJ (n, %)	FIN (n, %)	AAC (n, %)	CAS (n, %)	CAH (n, %)
	unknown,unknown	0(0.0%)	0(0.0%)	0(0.0%)	0(0.0%)	0(0.0%)	0(0.0%)	0(0.0%)	0(0.0%)	0(0.0%)	0(0.0%)	0(0.0%)	0(0.0%)
	ε1/ε1	0(0.0%)	0(0.0%)	0(0.0%)	0(0.0%)	0(0.0%)	0(0.0%)	0(0.0%)	0(0.0%)	0(0.0%)	0(0.0%)	0(0.0%)	0(0.0%)
	ε1/ε2	0(0.0%)	0(0.0%)	0(0.0%)	0(0.0%)	0(0.0%)	0(0.0%)	0(0.0%)	0(0.0%)	0(0.0%)	0(0.0%)	0(0.0%)	0(0.0%)
	ε1/ε4	0(0.0%)	0(0.0%)	0(0.0%)	0(0.0%)	0(0.0%)	0(0.0%)	0(0.0%)	0(0.0%)	0(0.0%)	0(0.0%)	0(0.0%)	0(0.0%)
	ε2/ε2	1(0.04%)	1 (0.04%)	0(0.0%)	0(0.0%)	0(0.0%)	0(0.0%)	0(0.0%)	0(0.0%)	0(0.0%)	0(0.0%)	0(0.0%)	0(0.0%)
	ε2/ε3	9(0.36%)	9 (0.37%)	0(0.0%)	0(0.0%)	0(0.0%)	0(0.0%)	0(0.0%)	0(0.0%)	0(0.0%)	0(0.0%)	0(0.0%)	0(0.0%)
	ε2/ε4 or ε1/ε3	6(0.24%)	6 (0.25%)	0(0.0%)	0(0.0%)	0(0.0%)	0(0.0%)	0(0.0%)	0(0.0%)	0(0.0%)	0(0.0%)	0(0.0%)	0(0.0%)
	ε3/ε3	47(1.86%)	47 (1.95%)	0(0.0%)	0(0.0%)	0(0.0%)	0(0.0%)	0(0.0%)	0(0.0%)	0(0.0%)	0(0.0%)	0(0.0%)	0(0.0%)
	ε3/ε4	36(1.42%)	36 (1.5%)	0(0.0%)	0(0.0%)	0(0.0%)	0(0.0%)	0(0.0%)	0(0.0%)	0(0.0%)	0(0.0%)	0(0.0%)	0(0.0%)
	ε4/ε4	6(0.24%)	6 (0.25%)	0(0.0%)	0(0.0%)	0(0.0%)	0(0.0%)	0(0.0%)	0(0.0%)	0(0.0%)	0(0.0%)	0(0.0%)	0(0.0%)
	Total	2530	2406	0	0	0	0	6	113	5	0	0	0
	APP:rs364048,chr21:26171723:T>C
		Number of participants (n, %)	EUR (n, %)	AFR (n, %)	AMR (n, %)	EAS (n, %)	SAS (n, %)	MDE (n, %)	AJ (n, %)	FIN (n, %)	AAC (n, %)	CAS (n, %)	CAH (n, %)
	unknown,unknown	0(0.0%)	0(0.0%)	0(0.0%)	0(0.0%)	0(0.0%)	0(0.0%)	0(0.0%)	0(0.0%)	0(0.0%)	0(0.0%)	0(0.0%)	0(0.0%)
	ε1/ε1	0(0.0%)	0(0.0%)	0(0.0%)	0(0.0%)	0(0.0%)	0(0.0%)	0(0.0%)	0(0.0%)	0(0.0%)	0(0.0%)	0(0.0%)	0(0.0%)
	ε1/ε2	0(0.0%)	0(0.0%)	0(0.0%)	0(0.0%)	0(0.0%)	0(0.0%)	0(0.0%)	0(0.0%)	0(0.0%)	0(0.0%)	0(0.0%)	0(0.0%)
	ε1/ε4	0(0.0%)	0(0.0%)	0(0.0%)	0(0.0%)	0(0.0%)	0(0.0%)	0(0.0%)	0(0.0%)	0(0.0%)	0(0.0%)	0(0.0%)	0(0.0%)
	ε2/ε2	1(0.04%)	1 (0.04%)	0(0.0%)	0(0.0%)	0(0.0%)	0(0.0%)	0(0.0%)	0(0.0%)	0(0.0%)	0(0.0%)	0(0.0%)	0(0.0%)
	ε2/ε3	9(0.36%)	9 (0.37%)	0(0.0%)	0(0.0%)	0(0.0%)	0(0.0%)	0(0.0%)	0(0.0%)	0(0.0%)	0(0.0%)	0(0.0%)	0(0.0%)
	ε2/ε4 or ε1/ε3	6(0.24%)	6 (0.25%)	0(0.0%)	0(0.0%)	0(0.0%)	0(0.0%)	0(0.0%)	0(0.0%)	0(0.0%)	0(0.0%)	0(0.0%)	0(0.0%)
	ε3/ε3	47(1.86%)	47 (1.95%)	0(0.0%)	0(0.0%)	0(0.0%)	0(0.0%)	0(0.0%)	0(0.0%)	0(0.0%)	0(0.0%)	0(0.0%)	0(0.0%)
	ε3/ε4	36(1.42%)	36 (1.5%)	0(0.0%)	0(0.0%)	0(0.0%)	0(0.0%)	0(0.0%)	0(0.0%)	0(0.0%)	0(0.0%)	0(0.0%)	0(0.0%)
	ε4/ε4	6(0.24%)	6 (0.25%)	0(0.0%)	0(0.0%)	0(0.0%)	0(0.0%)	0(0.0%)	0(0.0%)	0(0.0%)	0(0.0%)	0(0.0%)	0(0.0%)
	Total	2530	2406	0	0	0	0	6	113	5	0	0	0
	NOCT:rs13116075,chr4:139008878:A>G
		Number of participants (n, %)	EUR (n, %)	AFR (n, %)	AMR (n, %)	EAS (n, %)	SAS (n, %)	MDE (n, %)	AJ (n, %)	FIN (n, %)	AAC (n, %)	CAS (n, %)	CAH (n, %)
	unknown,unknown	0(0.0%)	0(0.0%)	0(0.0%)	0(0.0%)	0(0.0%)	0(0.0%)	0(0.0%)	0(0.0%)	0(0.0%)	0(0.0%)	0(0.0%)	0(0.0%)
	ε1/ε1	0(0.0%)	0(0.0%)	0(0.0%)	0(0.0%)	0(0.0%)	0(0.0%)	0(0.0%)	0(0.0%)	0(0.0%)	0(0.0%)	0(0.0%)	0(0.0%)
	ε1/ε2	0(0.0%)	0(0.0%)	0(0.0%)	0(0.0%)	0(0.0%)	0(0.0%)	0(0.0%)	0(0.0%)	0(0.0%)	0(0.0%)	0(0.0%)	0(0.0%)
	ε1/ε4	0(0.0%)	0(0.0%)	0(0.0%)	0(0.0%)	0(0.0%)	0(0.0%)	0(0.0%)	0(0.0%)	0(0.0%)	0(0.0%)	0(0.0%)	0(0.0%)
	ε2/ε2	1(0.04%)	1 (0.04%)	0(0.0%)	0(0.0%)	0(0.0%)	0(0.0%)	0(0.0%)	0(0.0%)	0(0.0%)	0(0.0%)	0(0.0%)	0(0.0%)
	ε2/ε3	56(2.21%)	52 (2.16%)	0(0.0%)	0(0.0%)	0(0.0%)	0(0.0%)	0(0.0%)	4 (3.54%)	0(0.0%)	0(0.0%)	0(0.0%)	0(0.0%)
	ε2/ε4 or ε1/ε3	33(1.3%)	31 (1.29%)	0(0.0%)	0(0.0%)	0(0.0%)	0(0.0%)	0(0.0%)	2 (1.77%)	0(0.0%)	0(0.0%)	0(0.0%)	0(0.0%)
	ε3/ε3	349(13.79%)	335 (13.92%)	0(0.0%)	0(0.0%)	0(0.0%)	0(0.0%)	1 (16.67%)	12 (10.62%)	1 (20.0%)	0(0.0%)	0(0.0%)	0(0.0%)
	ε3/ε4	287(11.34%)	272 (11.31%)	0(0.0%)	0(0.0%)	0(0.0%)	0(0.0%)	1 (16.67%)	12 (10.62%)	2 (40.0%)	0(0.0%)	0(0.0%)	0(0.0%)
	ε4/ε4	62(2.45%)	60 (2.49%)	0(0.0%)	0(0.0%)	0(0.0%)	0(0.0%)	0(0.0%)	2 (1.77%)	0(0.0%)	0(0.0%)	0(0.0%)	0(0.0%)
	Total	2530	2406	0	0	0	0	6	113	5	0	0	0
	SORL1:rs11218343,chr11:121564878:T>C
		Number of participants (n, %)	EUR (n, %)	AFR (n, %)	AMR (n, %)	EAS (n, %)	SAS (n, %)	MDE (n, %)	AJ (n, %)	FIN (n, %)	AAC (n, %)	CAS (n, %)	CAH (n, %)
	unknown,unknown	0(0.0%)	0(0.0%)	0(0.0%)	0(0.0%)	0(0.0%)	0(0.0%)	0(0.0%)	0(0.0%)	0(0.0%)	0(0.0%)	0(0.0%)	0(0.0%)
	ε1/ε1	0(0.0%)	0(0.0%)	0(0.0%)	0(0.0%)	0(0.0%)	0(0.0%)	0(0.0%)	0(0.0%)	0(0.0%)	0(0.0%)	0(0.0%)	0(0.0%)
	ε1/ε2	0(0.0%)	0(0.0%)	0(0.0%)	0(0.0%)	0(0.0%)	0(0.0%)	0(0.0%)	0(0.0%)	0(0.0%)	0(0.0%)	0(0.0%)	0(0.0%)
	ε1/ε4	0(0.0%)	0(0.0%)	0(0.0%)	0(0.0%)	0(0.0%)	0(0.0%)	0(0.0%)	0(0.0%)	0(0.0%)	0(0.0%)	0(0.0%)	0(0.0%)
	ε2/ε2	1(0.04%)	1 (0.04%)	0(0.0%)	0(0.0%)	0(0.0%)	0(0.0%)	0(0.0%)	0(0.0%)	0(0.0%)	0(0.0%)	0(0.0%)	0(0.0%)
	ε2/ε3	17(0.67%)	16 (0.67%)	0(0.0%)	0(0.0%)	0(0.0%)	0(0.0%)	0(0.0%)	1 (0.88%)	0(0.0%)	0(0.0%)	0(0.0%)	0(0.0%)
	ε2/ε4 or ε1/ε3	11(0.43%)	11 (0.46%)	0(0.0%)	0(0.0%)	0(0.0%)	0(0.0%)	0(0.0%)	0(0.0%)	0(0.0%)	0(0.0%)	0(0.0%)	0(0.0%)
	ε3/ε3	79(3.12%)	74 (3.08%)	0(0.0%)	0(0.0%)	0(0.0%)	0(0.0%)	1 (16.67%)	4 (3.54%)	0(0.0%)	0(0.0%)	0(0.0%)	0(0.0%)
	ε3/ε4	67(2.65%)	63 (2.62%)	0(0.0%)	0(0.0%)	0(0.0%)	0(0.0%)	0(0.0%)	4 (3.54%)	0(0.0%)	0(0.0%)	0(0.0%)	0(0.0%)
	ε4/ε4	18(0.71%)	18 (0.75%)	0(0.0%)	0(0.0%)	0(0.0%)	0(0.0%)	0(0.0%)	0(0.0%)	0(0.0%)	0(0.0%)	0(0.0%)	0(0.0%)
	Total	2530	2406	0	0	0	0	6	113	5	0	0	0
	SLC24A4:rs12881735,chr14:92466484:T>C
		Number of participants (n, %)	EUR (n, %)	AFR (n, %)	AMR (n, %)	EAS (n, %)	SAS (n, %)	MDE (n, %)	AJ (n, %)	FIN (n, %)	AAC (n, %)	CAS (n, %)	CAH (n, %)
	unknown,unknown	0(0.0%)	0(0.0%)	0(0.0%)	0(0.0%)	0(0.0%)	0(0.0%)	0(0.0%)	0(0.0%)	0(0.0%)	0(0.0%)	0(0.0%)	0(0.0%)
	ε1/ε1	0(0.0%)	0(0.0%)	0(0.0%)	0(0.0%)	0(0.0%)	0(0.0%)	0(0.0%)	0(0.0%)	0(0.0%)	0(0.0%)	0(0.0%)	0(0.0%)
	ε1/ε2	0(0.0%)	0(0.0%)	0(0.0%)	0(0.0%)	0(0.0%)	0(0.0%)	0(0.0%)	0(0.0%)	0(0.0%)	0(0.0%)	0(0.0%)	0(0.0%)
	ε1/ε4	0(0.0%)	0(0.0%)	0(0.0%)	0(0.0%)	0(0.0%)	0(0.0%)	0(0.0%)	0(0.0%)	0(0.0%)	0(0.0%)	0(0.0%)	0(0.0%)
	ε2/ε2	3(0.12%)	3 (0.12%)	0(0.0%)	0(0.0%)	0(0.0%)	0(0.0%)	0(0.0%)	0(0.0%)	0(0.0%)	0(0.0%)	0(0.0%)	0(0.0%)
	ε2/ε3	64(2.53%)	58 (2.41%)	0(0.0%)	0(0.0%)	0(0.0%)	0(0.0%)	0(0.0%)	6 (5.31%)	0(0.0%)	0(0.0%)	0(0.0%)	0(0.0%)
	ε2/ε4 or ε1/ε3	29(1.15%)	27 (1.12%)	0(0.0%)	0(0.0%)	0(0.0%)	0(0.0%)	0(0.0%)	2 (1.77%)	0(0.0%)	0(0.0%)	0(0.0%)	0(0.0%)
	ε3/ε3	444(17.55%)	427 (17.75%)	0(0.0%)	0(0.0%)	0(0.0%)	0(0.0%)	1 (16.67%)	15 (13.27%)	1 (20.0%)	0(0.0%)	0(0.0%)	0(0.0%)
	ε3/ε4	340(13.44%)	321 (13.34%)	0(0.0%)	0(0.0%)	0(0.0%)	0(0.0%)	1 (16.67%)	17 (15.04%)	1 (20.0%)	0(0.0%)	0(0.0%)	0(0.0%)
	ε4/ε4	91(3.6%)	88 (3.66%)	0(0.0%)	0(0.0%)	0(0.0%)	0(0.0%)	0(0.0%)	3 (2.65%)	0(0.0%)	0(0.0%)	0(0.0%)	0(0.0%)
	Total	2530	2406	0	0	0	0	6	113	5	0	0	0
	CASS4:rs6024870,chr20:56422512:G>A
		Number of participants (n, %)	EUR (n, %)	AFR (n, %)	AMR (n, %)	EAS (n, %)	SAS (n, %)	MDE (n, %)	AJ (n, %)	FIN (n, %)	AAC (n, %)	CAS (n, %)	CAH (n, %)
	unknown,unknown	0(0.0%)	0(0.0%)	0(0.0%)	0(0.0%)	0(0.0%)	0(0.0%)	0(0.0%)	0(0.0%)	0(0.0%)	0(0.0%)	0(0.0%)	0(0.0%)
	ε1/ε1	0(0.0%)	0(0.0%)	0(0.0%)	0(0.0%)	0(0.0%)	0(0.0%)	0(0.0%)	0(0.0%)	0(0.0%)	0(0.0%)	0(0.0%)	0(0.0%)
	ε1/ε2	0(0.0%)	0(0.0%)	0(0.0%)	0(0.0%)	0(0.0%)	0(0.0%)	0(0.0%)	0(0.0%)	0(0.0%)	0(0.0%)	0(0.0%)	0(0.0%)
	ε1/ε4	0(0.0%)	0(0.0%)	0(0.0%)	0(0.0%)	0(0.0%)	0(0.0%)	0(0.0%)	0(0.0%)	0(0.0%)	0(0.0%)	0(0.0%)	0(0.0%)
	ε2/ε2	1(0.04%)	1 (0.04%)	0(0.0%)	0(0.0%)	0(0.0%)	0(0.0%)	0(0.0%)	0(0.0%)	0(0.0%)	0(0.0%)	0(0.0%)	0(0.0%)
	ε2/ε3	30(1.19%)	28 (1.16%)	0(0.0%)	0(0.0%)	0(0.0%)	0(0.0%)	0(0.0%)	2 (1.77%)	0(0.0%)	0(0.0%)	0(0.0%)	0(0.0%)
	ε2/ε4 or ε1/ε3	11(0.43%)	11 (0.46%)	0(0.0%)	0(0.0%)	0(0.0%)	0(0.0%)	0(0.0%)	0(0.0%)	0(0.0%)	0(0.0%)	0(0.0%)	0(0.0%)
	ε3/ε3	203(8.02%)	187 (7.77%)	0(0.0%)	0(0.0%)	0(0.0%)	0(0.0%)	1 (16.67%)	15 (13.27%)	0(0.0%)	0(0.0%)	0(0.0%)	0(0.0%)
	ε3/ε4	143(5.65%)	132 (5.49%)	0(0.0%)	0(0.0%)	0(0.0%)	0(0.0%)	3 (50.0%)	8 (7.08%)	0(0.0%)	0(0.0%)	0(0.0%)	0(0.0%)
	ε4/ε4	35(1.38%)	31 (1.29%)	0(0.0%)	0(0.0%)	0(0.0%)	0(0.0%)	0(0.0%)	4 (3.54%)	0(0.0%)	0(0.0%)	0(0.0%)	0(0.0%)
	Total	2530	2406	0	0	0	0	6	113	5	0	0	0
	EPHA1:rs11762262,chr7:143410783:C>A
		Number of participants (n, %)	EUR (n, %)	AFR (n, %)	AMR (n, %)	EAS (n, %)	SAS (n, %)	MDE (n, %)	AJ (n, %)	FIN (n, %)	AAC (n, %)	CAS (n, %)	CAH (n, %)
	unknown,unknown	NP	NP	NP	NP	NP	NP	NP	NP	NP	NP	NP	NP
	ε1/ε1	NP	NP	NP	NP	NP	NP	NP	NP	NP	NP	NP	NP
	ε1/ε2	NP	NP	NP	NP	NP	NP	NP	NP	NP	NP	NP	NP
	ε1/ε4	NP	NP	NP	NP	NP	NP	NP	NP	NP	NP	NP	NP
	ε2/ε2	NP	NP	NP	NP	NP	NP	NP	NP	NP	NP	NP	NP
	ε2/ε3	NP	NP	NP	NP	NP	NP	NP	NP	NP	NP	NP	NP
	ε2/ε4 or ε1/ε3	NP	NP	NP	NP	NP	NP	NP	NP	NP	NP	NP	NP
	ε3/ε3	NP	NP	NP	NP	NP	NP	NP	NP	NP	NP	NP	NP
	ε3/ε4	NP	NP	NP	NP	NP	NP	NP	NP	NP	NP	NP	NP
	ε4/ε4	NP	NP	NP	NP	NP	NP	NP	NP	NP	NP	NP	NP
	Total	2530	2406	0	0	0	0	6	113	5	0	0	0
	SPPL2A:rs59685680,chr15:50709337:T>G
		Number of participants (n, %)	EUR (n, %)	AFR (n, %)	AMR (n, %)	EAS (n, %)	SAS (n, %)	MDE (n, %)	AJ (n, %)	FIN (n, %)	AAC (n, %)	CAS (n, %)	CAH (n, %)
	unknown,unknown	0(0.0%)	0(0.0%)	0(0.0%)	0(0.0%)	0(0.0%)	0(0.0%)	0(0.0%)	0(0.0%)	0(0.0%)	0(0.0%)	0(0.0%)	0(0.0%)
	ε1/ε1	0(0.0%)	0(0.0%)	0(0.0%)	0(0.0%)	0(0.0%)	0(0.0%)	0(0.0%)	0(0.0%)	0(0.0%)	0(0.0%)	0(0.0%)	0(0.0%)
	ε1/ε2	0(0.0%)	0(0.0%)	0(0.0%)	0(0.0%)	0(0.0%)	0(0.0%)	0(0.0%)	0(0.0%)	0(0.0%)	0(0.0%)	0(0.0%)	0(0.0%)
	ε1/ε4	0(0.0%)	0(0.0%)	0(0.0%)	0(0.0%)	0(0.0%)	0(0.0%)	0(0.0%)	0(0.0%)	0(0.0%)	0(0.0%)	0(0.0%)	0(0.0%)
	ε2/ε2	0(0.0%)	0(0.0%)	0(0.0%)	0(0.0%)	0(0.0%)	0(0.0%)	0(0.0%)	0(0.0%)	0(0.0%)	0(0.0%)	0(0.0%)	0(0.0%)
	ε2/ε3	65(2.57%)	61 (2.54%)	0(0.0%)	0(0.0%)	0(0.0%)	0(0.0%)	0(0.0%)	4 (3.54%)	0(0.0%)	0(0.0%)	0(0.0%)	0(0.0%)
	ε2/ε4 or ε1/ε3	37(1.46%)	37 (1.54%)	0(0.0%)	0(0.0%)	0(0.0%)	0(0.0%)	0(0.0%)	0(0.0%)	0(0.0%)	0(0.0%)	0(0.0%)	0(0.0%)
	ε3/ε3	424(16.76%)	407 (16.92%)	0(0.0%)	0(0.0%)	0(0.0%)	0(0.0%)	0(0.0%)	16 (14.16%)	1 (20.0%)	0(0.0%)	0(0.0%)	0(0.0%)
	ε3/ε4	303(11.98%)	294 (12.22%)	0(0.0%)	0(0.0%)	0(0.0%)	0(0.0%)	1 (16.67%)	7 (6.19%)	1 (20.0%)	0(0.0%)	0(0.0%)	0(0.0%)
	ε4/ε4	67(2.65%)	62 (2.58%)	0(0.0%)	0(0.0%)	0(0.0%)	0(0.0%)	0(0.0%)	5 (4.42%)	0(0.0%)	0(0.0%)	0(0.0%)	0(0.0%)
	Total	2530	2406	0	0	0	0	6	113	5	0	0	0
	APP:rs63750847,chr21:25897620:C>T
		Number of participants (n, %)	EUR (n, %)	AFR (n, %)	AMR (n, %)	EAS (n, %)	SAS (n, %)	MDE (n, %)	AJ (n, %)	FIN (n, %)	AAC (n, %)	CAS (n, %)	CAH (n, %)
	unknown,unknown	NP	NP	NP	NP	NP	NP	NP	NP	NP	NP	NP	NP
	ε1/ε1	NP	NP	NP	NP	NP	NP	NP	NP	NP	NP	NP	NP
	ε1/ε2	NP	NP	NP	NP	NP	NP	NP	NP	NP	NP	NP	NP
	ε1/ε4	NP	NP	NP	NP	NP	NP	NP	NP	NP	NP	NP	NP
	ε2/ε2	NP	NP	NP	NP	NP	NP	NP	NP	NP	NP	NP	NP
	ε2/ε3	NP	NP	NP	NP	NP	NP	NP	NP	NP	NP	NP	NP
	ε2/ε4 or ε1/ε3	NP	NP	NP	NP	NP	NP	NP	NP	NP	NP	NP	NP
	ε3/ε3	NP	NP	NP	NP	NP	NP	NP	NP	NP	NP	NP	NP
	ε3/ε4	NP	NP	NP	NP	NP	NP	NP	NP	NP	NP	NP	NP
	ε4/ε4	NP	NP	NP	NP	NP	NP	NP	NP	NP	NP	NP	NP
	Total	2530	2406	0	0	0	0	6	113	5	0	0	0
	PLCG2:rs72824905,chr16:81908423:C>G
		Number of participants (n, %)	EUR (n, %)	AFR (n, %)	AMR (n, %)	EAS (n, %)	SAS (n, %)	MDE (n, %)	AJ (n, %)	FIN (n, %)	AAC (n, %)	CAS (n, %)	CAH (n, %)
	unknown,unknown	0(0.0%)	0(0.0%)	0(0.0%)	0(0.0%)	0(0.0%)	0(0.0%)	0(0.0%)	0(0.0%)	0(0.0%)	0(0.0%)	0(0.0%)	0(0.0%)
	ε1/ε1	0(0.0%)	0(0.0%)	0(0.0%)	0(0.0%)	0(0.0%)	0(0.0%)	0(0.0%)	0(0.0%)	0(0.0%)	0(0.0%)	0(0.0%)	0(0.0%)
	ε1/ε2	0(0.0%)	0(0.0%)	0(0.0%)	0(0.0%)	0(0.0%)	0(0.0%)	0(0.0%)	0(0.0%)	0(0.0%)	0(0.0%)	0(0.0%)	0(0.0%)
	ε1/ε4	0(0.0%)	0(0.0%)	0(0.0%)	0(0.0%)	0(0.0%)	0(0.0%)	0(0.0%)	0(0.0%)	0(0.0%)	0(0.0%)	0(0.0%)	0(0.0%)
	ε2/ε2	0(0.0%)	0(0.0%)	0(0.0%)	0(0.0%)	0(0.0%)	0(0.0%)	0(0.0%)	0(0.0%)	0(0.0%)	0(0.0%)	0(0.0%)	0(0.0%)
	ε2/ε3	1(0.04%)	1 (0.04%)	0(0.0%)	0(0.0%)	0(0.0%)	0(0.0%)	0(0.0%)	0(0.0%)	0(0.0%)	0(0.0%)	0(0.0%)	0(0.0%)
	ε2/ε4 or ε1/ε3	1(0.04%)	0(0.0%)	0(0.0%)	0(0.0%)	0(0.0%)	0(0.0%)	0(0.0%)	1 (0.88%)	0(0.0%)	0(0.0%)	0(0.0%)	0(0.0%)
	ε3/ε3	15(0.59%)	14 (0.58%)	0(0.0%)	0(0.0%)	0(0.0%)	0(0.0%)	0(0.0%)	1 (0.88%)	0(0.0%)	0(0.0%)	0(0.0%)	0(0.0%)
	ε3/ε4	11(0.43%)	9 (0.37%)	0(0.0%)	0(0.0%)	0(0.0%)	0(0.0%)	0(0.0%)	2 (1.77%)	0(0.0%)	0(0.0%)	0(0.0%)	0(0.0%)
	ε4/ε4	3(0.12%)	3 (0.12%)	0(0.0%)	0(0.0%)	0(0.0%)	0(0.0%)	0(0.0%)	0(0.0%)	0(0.0%)	0(0.0%)	0(0.0%)	0(0.0%)
	Total	2530	2406	0	0	0	0	6	113	5	0	0	0
	Disease-modifying variants
	19q13.31: rs10423769,chr19:43100929:G>A
		Number of participants (n, %)	EUR (n, %)	AFR (n, %)	AMR (n, %)	EAS (n, %)	SAS (n, %)	MDE (n, %)	AJ (n, %)	FIN (n, %)	AAC (n, %)	CAS (n, %)	CAH (n, %)
	unknown,unknown	0(0.0%)	0(0.0%)	0(0.0%)	0(0.0%)	0(0.0%)	0(0.0%)	0(0.0%)	0(0.0%)	0(0.0%)	0(0.0%)	0(0.0%)	0(0.0%)
	ε1/ε1	0(0.0%)	0(0.0%)	0(0.0%)	0(0.0%)	0(0.0%)	0(0.0%)	0(0.0%)	0(0.0%)	0(0.0%)	0(0.0%)	0(0.0%)	0(0.0%)
	ε1/ε2	0(0.0%)	0(0.0%)	0(0.0%)	0(0.0%)	0(0.0%)	0(0.0%)	0(0.0%)	0(0.0%)	0(0.0%)	0(0.0%)	0(0.0%)	0(0.0%)
	ε1/ε4	0(0.0%)	0(0.0%)	0(0.0%)	0(0.0%)	0(0.0%)	0(0.0%)	0(0.0%)	0(0.0%)	0(0.0%)	0(0.0%)	0(0.0%)	0(0.0%)
	ε2/ε2	0(0.0%)	0(0.0%)	0(0.0%)	0(0.0%)	0(0.0%)	0(0.0%)	0(0.0%)	0(0.0%)	0(0.0%)	0(0.0%)	0(0.0%)	0(0.0%)
	ε2/ε3	1(0.04%)	1 (0.04%)	0(0.0%)	0(0.0%)	0(0.0%)	0(0.0%)	0(0.0%)	0(0.0%)	0(0.0%)	0(0.0%)	0(0.0%)	0(0.0%)
	ε2/ε4 or ε1/ε3	0(0.0%)	0(0.0%)	0(0.0%)	0(0.0%)	0(0.0%)	0(0.0%)	0(0.0%)	0(0.0%)	0(0.0%)	0(0.0%)	0(0.0%)	0(0.0%)
	ε3/ε3	6(0.24%)	2 (0.08%)	0(0.0%)	0(0.0%)	0(0.0%)	0(0.0%)	1 (16.67%)	3 (2.65%)	0(0.0%)	0(0.0%)	0(0.0%)	0(0.0%)
	ε3/ε4	5(0.2%)	5 (0.21%)	0(0.0%)	0(0.0%)	0(0.0%)	0(0.0%)	0(0.0%)	0(0.0%)	0(0.0%)	0(0.0%)	0(0.0%)	0(0.0%)
	ε4/ε4	1(0.04%)	1 (0.04%)	0(0.0%)	0(0.0%)	0(0.0%)	0(0.0%)	0(0.0%)	0(0.0%)	0(0.0%)	0(0.0%)	0(0.0%)	0(0.0%)
	Total	2530	2406	0	0	0	0	6	113	5	0	0	0
	APOE:rs449647,chr19:44905307:A>T
		Number of participants (n, %)	EUR (n, %)	AFR (n, %)	AMR (n, %)	EAS (n, %)	SAS (n, %)	MDE (n, %)	AJ (n, %)	FIN (n, %)	AAC (n, %)	CAS (n, %)	CAH (n, %)
	unknown,unknown	0(0.0%)	0(0.0%)	0(0.0%)	0(0.0%)	0(0.0%)	0(0.0%)	0(0.0%)	0(0.0%)	0(0.0%)	0(0.0%)	0(0.0%)	0(0.0%)
	ε1/ε1	0(0.0%)	0(0.0%)	0(0.0%)	0(0.0%)	0(0.0%)	0(0.0%)	0(0.0%)	0(0.0%)	0(0.0%)	0(0.0%)	0(0.0%)	0(0.0%)
	ε1/ε2	0(0.0%)	0(0.0%)	0(0.0%)	0(0.0%)	0(0.0%)	0(0.0%)	0(0.0%)	0(0.0%)	0(0.0%)	0(0.0%)	0(0.0%)	0(0.0%)
	ε1/ε4	0(0.0%)	0(0.0%)	0(0.0%)	0(0.0%)	0(0.0%)	0(0.0%)	0(0.0%)	0(0.0%)	0(0.0%)	0(0.0%)	0(0.0%)	0(0.0%)
	ε2/ε2	4(0.16%)	4 (0.17%)	0(0.0%)	0(0.0%)	0(0.0%)	0(0.0%)	0(0.0%)	0(0.0%)	0(0.0%)	0(0.0%)	0(0.0%)	0(0.0%)
	ε2/ε3	125(4.94%)	119 (4.95%)	0(0.0%)	0(0.0%)	0(0.0%)	0(0.0%)	0(0.0%)	6 (5.31%)	0(0.0%)	0(0.0%)	0(0.0%)	0(0.0%)
	ε2/ε4 or ε1/ε3	50(1.98%)	47 (1.95%)	0(0.0%)	0(0.0%)	0(0.0%)	0(0.0%)	0(0.0%)	3 (2.65%)	0(0.0%)	0(0.0%)	0(0.0%)	0(0.0%)
	ε3/ε3	359(14.19%)	330 (13.72%)	0(0.0%)	0(0.0%)	0(0.0%)	0(0.0%)	1 (16.67%)	26 (23.01%)	2 (40.0%)	0(0.0%)	0(0.0%)	0(0.0%)
	ε3/ε4	156(6.17%)	146 (6.07%)	0(0.0%)	0(0.0%)	0(0.0%)	0(0.0%)	0(0.0%)	10 (8.85%)	0(0.0%)	0(0.0%)	0(0.0%)	0(0.0%)
	ε4/ε4	4(0.16%)	4 (0.17%)	0(0.0%)	0(0.0%)	0(0.0%)	0(0.0%)	0(0.0%)	0(0.0%)	0(0.0%)	0(0.0%)	0(0.0%)	0(0.0%)
	Total	2530	2406	0	0	0	0	6	113	5	0	0	0
	FN1: rs140926439,chr2:215424292:C>T
		Number of participants (n, %)	EUR (n, %)	AFR (n, %)	AMR (n, %)	EAS (n, %)	SAS (n, %)	MDE (n, %)	AJ (n, %)	FIN (n, %)	AAC (n, %)	CAS (n, %)	CAH (n, %)
	unknown,unknown	0(0.0%)	0(0.0%)	0(0.0%)	0(0.0%)	0(0.0%)	0(0.0%)	0(0.0%)	0(0.0%)	0(0.0%)	0(0.0%)	0(0.0%)	0(0.0%)
	ε1/ε1	0(0.0%)	0(0.0%)	0(0.0%)	0(0.0%)	0(0.0%)	0(0.0%)	0(0.0%)	0(0.0%)	0(0.0%)	0(0.0%)	0(0.0%)	0(0.0%)
	ε1/ε2	0(0.0%)	0(0.0%)	0(0.0%)	0(0.0%)	0(0.0%)	0(0.0%)	0(0.0%)	0(0.0%)	0(0.0%)	0(0.0%)	0(0.0%)	0(0.0%)
	ε1/ε4	0(0.0%)	0(0.0%)	0(0.0%)	0(0.0%)	0(0.0%)	0(0.0%)	0(0.0%)	0(0.0%)	0(0.0%)	0(0.0%)	0(0.0%)	0(0.0%)
	ε2/ε2	0(0.0%)	0(0.0%)	0(0.0%)	0(0.0%)	0(0.0%)	0(0.0%)	0(0.0%)	0(0.0%)	0(0.0%)	0(0.0%)	0(0.0%)	0(0.0%)
	ε2/ε3	2(0.08%)	2 (0.08%)	0(0.0%)	0(0.0%)	0(0.0%)	0(0.0%)	0(0.0%)	0(0.0%)	0(0.0%)	0(0.0%)	0(0.0%)	0(0.0%)
	ε2/ε4 or ε1/ε3	0(0.0%)	0(0.0%)	0(0.0%)	0(0.0%)	0(0.0%)	0(0.0%)	0(0.0%)	0(0.0%)	0(0.0%)	0(0.0%)	0(0.0%)	0(0.0%)
	ε3/ε3	6(0.24%)	6 (0.25%)	0(0.0%)	0(0.0%)	0(0.0%)	0(0.0%)	0(0.0%)	0(0.0%)	0(0.0%)	0(0.0%)	0(0.0%)	0(0.0%)
	ε3/ε4	20(0.79%)	20 (0.83%)	0(0.0%)	0(0.0%)	0(0.0%)	0(0.0%)	0(0.0%)	0(0.0%)	0(0.0%)	0(0.0%)	0(0.0%)	0(0.0%)
	ε4/ε4	2(0.08%)	2 (0.08%)	0(0.0%)	0(0.0%)	0(0.0%)	0(0.0%)	0(0.0%)	0(0.0%)	0(0.0%)	0(0.0%)	0(0.0%)	0(0.0%)
	Total	2530	2406	0	0	0	0	6	113	5	0	0	0
	FN1: rs116558455,chr2:215386857:G>A
		Number of participants (n, %)	EUR (n, %)	AFR (n, %)	AMR (n, %)	EAS (n, %)	SAS (n, %)	MDE (n, %)	AJ (n, %)	FIN (n, %)	AAC (n, %)	CAS (n, %)	CAH (n, %)
	unknown,unknown	NP	NP	NP	NP	NP	NP	NP	NP	NP	NP	NP	NP
	ε1/ε1	NP	NP	NP	NP	NP	NP	NP	NP	NP	NP	NP	NP
	ε1/ε2	NP	NP	NP	NP	NP	NP	NP	NP	NP	NP	NP	NP
	ε1/ε4	NP	NP	NP	NP	NP	NP	NP	NP	NP	NP	NP	NP
	ε2/ε2	NP	NP	NP	NP	NP	NP	NP	NP	NP	NP	NP	NP
	ε2/ε3	NP	NP	NP	NP	NP	NP	NP	NP	NP	NP	NP	NP
	ε2/ε4 or ε1/ε3	NP	NP	NP	NP	NP	NP	NP	NP	NP	NP	NP	NP
	ε3/ε3	NP	NP	NP	NP	NP	NP	NP	NP	NP	NP	NP	NP
	ε3/ε4	NP	NP	NP	NP	NP	NP	NP	NP	NP	NP	NP	NP
	ε4/ε4	NP	NP	NP	NP	NP	NP	NP	NP	NP	NP	NP	NP
	Total	2530	2406	0	0	0	0	6	113	5	0	0	0
	RELN: rs201731543, chr7:103472855:T>C
		Number of participants (n, %)	EUR (n, %)	AFR (n, %)	AMR (n, %)	EAS (n, %)	SAS (n, %)	MDE (n, %)	AJ (n, %)	FIN (n, %)	AAC (n, %)	CAS (n, %)	CAH (n, %)
	unknown,unknown	NP	NP	NP	NP	NP	NP	NP	NP	NP	NP	NP	NP
	ε1/ε1	NP	NP	NP	NP	NP	NP	NP	NP	NP	NP	NP	NP
	ε1/ε2	NP	NP	NP	NP	NP	NP	NP	NP	NP	NP	NP	NP
	ε1/ε4	NP	NP	NP	NP	NP	NP	NP	NP	NP	NP	NP	NP
	ε2/ε2	NP	NP	NP	NP	NP	NP	NP	NP	NP	NP	NP	NP
	ε2/ε3	NP	NP	NP	NP	NP	NP	NP	NP	NP	NP	NP	NP
	ε2/ε4 or ε1/ε3	NP	NP	NP	NP	NP	NP	NP	NP	NP	NP	NP	NP
	ε3/ε3	NP	NP	NP	NP	NP	NP	NP	NP	NP	NP	NP	NP
	ε3/ε4	NP	NP	NP	NP	NP	NP	NP	NP	NP	NP	NP	NP
	ε4/ε4	NP	NP	NP	NP	NP	NP	NP	NP	NP	NP	NP	NP
	Total	2530	2406	0	0	0	0	6	113	5	0	0	0
	TOMM40:rs11556505,chr19:44892887:C>T
		Number of participants (n, %)	EUR (n, %)	AFR (n, %)	AMR (n, %)	EAS (n, %)	SAS (n, %)	MDE (n, %)	AJ (n, %)	FIN (n, %)	AAC (n, %)	CAS (n, %)	CAH (n, %)
	unknown,unknown	0(0.0%)	0(0.0%)	0(0.0%)	0(0.0%)	0(0.0%)	0(0.0%)	0(0.0%)	0(0.0%)	0(0.0%)	0(0.0%)	0(0.0%)	0(0.0%)
	ε1/ε1	0(0.0%)	0(0.0%)	0(0.0%)	0(0.0%)	0(0.0%)	0(0.0%)	0(0.0%)	0(0.0%)	0(0.0%)	0(0.0%)	0(0.0%)	0(0.0%)
	ε1/ε2	0(0.0%)	0(0.0%)	0(0.0%)	0(0.0%)	0(0.0%)	0(0.0%)	0(0.0%)	0(0.0%)	0(0.0%)	0(0.0%)	0(0.0%)	0(0.0%)
	ε1/ε4	0(0.0%)	0(0.0%)	0(0.0%)	0(0.0%)	0(0.0%)	0(0.0%)	0(0.0%)	0(0.0%)	0(0.0%)	0(0.0%)	0(0.0%)	0(0.0%)
	ε2/ε2	0(0.0%)	0(0.0%)	0(0.0%)	0(0.0%)	0(0.0%)	0(0.0%)	0(0.0%)	0(0.0%)	0(0.0%)	0(0.0%)	0(0.0%)	0(0.0%)
	ε2/ε3	10(0.4%)	9 (0.37%)	0(0.0%)	0(0.0%)	0(0.0%)	0(0.0%)	0(0.0%)	1 (0.88%)	0(0.0%)	0(0.0%)	0(0.0%)	0(0.0%)
	ε2/ε4 or ε1/ε3	67(2.65%)	63 (2.62%)	0(0.0%)	0(0.0%)	0(0.0%)	0(0.0%)	0(0.0%)	4 (3.54%)	0(0.0%)	0(0.0%)	0(0.0%)	0(0.0%)
	ε3/ε3	88(3.48%)	87 (3.62%)	0(0.0%)	0(0.0%)	0(0.0%)	0(0.0%)	0(0.0%)	1 (0.88%)	0(0.0%)	0(0.0%)	0(0.0%)	0(0.0%)
	ε3/ε4	666(26.32%)	635 (26.39%)	0(0.0%)	0(0.0%)	0(0.0%)	0(0.0%)	3 (50.0%)	26 (23.01%)	2 (40.0%)	0(0.0%)	0(0.0%)	0(0.0%)
	ε4/ε4	194(7.67%)	182 (7.56%)	0(0.0%)	0(0.0%)	0(0.0%)	0(0.0%)	0(0.0%)	12 (10.62%)	0(0.0%)	0(0.0%)	0(0.0%)	0(0.0%)
	Total	2530	2406	0	0	0	0	6	113	5	0	0	0
	RAB10:rs142787485,chr2:26135287:A>G
		Number of participants (n, %)	EUR (n, %)	AFR (n, %)	AMR (n, %)	EAS (n, %)	SAS (n, %)	MDE (n, %)	AJ (n, %)	FIN (n, %)	AAC (n, %)	CAS (n, %)	CAH (n, %)
	unknown,unknown	0(0.0%)	0(0.0%)	0(0.0%)	0(0.0%)	0(0.0%)	0(0.0%)	0(0.0%)	0(0.0%)	0(0.0%)	0(0.0%)	0(0.0%)	0(0.0%)
	ε1/ε1	0(0.0%)	0(0.0%)	0(0.0%)	0(0.0%)	0(0.0%)	0(0.0%)	0(0.0%)	0(0.0%)	0(0.0%)	0(0.0%)	0(0.0%)	0(0.0%)
	ε1/ε2	0(0.0%)	0(0.0%)	0(0.0%)	0(0.0%)	0(0.0%)	0(0.0%)	0(0.0%)	0(0.0%)	0(0.0%)	0(0.0%)	0(0.0%)	0(0.0%)
	ε1/ε4	0(0.0%)	0(0.0%)	0(0.0%)	0(0.0%)	0(0.0%)	0(0.0%)	0(0.0%)	0(0.0%)	0(0.0%)	0(0.0%)	0(0.0%)	0(0.0%)
	ε2/ε2	0(0.0%)	0(0.0%)	0(0.0%)	0(0.0%)	0(0.0%)	0(0.0%)	0(0.0%)	0(0.0%)	0(0.0%)	0(0.0%)	0(0.0%)	0(0.0%)
	ε2/ε3	16(0.63%)	16 (0.67%)	0(0.0%)	0(0.0%)	0(0.0%)	0(0.0%)	0(0.0%)	0(0.0%)	0(0.0%)	0(0.0%)	0(0.0%)	0(0.0%)
	ε2/ε4 or ε1/ε3	7(0.28%)	7 (0.29%)	0(0.0%)	0(0.0%)	0(0.0%)	0(0.0%)	0(0.0%)	0(0.0%)	0(0.0%)	0(0.0%)	0(0.0%)	0(0.0%)
	ε3/ε3	79(3.12%)	76 (3.16%)	0(0.0%)	0(0.0%)	0(0.0%)	0(0.0%)	0(0.0%)	3 (2.65%)	0(0.0%)	0(0.0%)	0(0.0%)	0(0.0%)
	ε3/ε4	60(2.37%)	60 (2.49%)	0(0.0%)	0(0.0%)	0(0.0%)	0(0.0%)	0(0.0%)	0(0.0%)	0(0.0%)	0(0.0%)	0(0.0%)	0(0.0%)
	ε4/ε4	20(0.79%)	20 (0.83%)	0(0.0%)	0(0.0%)	0(0.0%)	0(0.0%)	0(0.0%)	0(0.0%)	0(0.0%)	0(0.0%)	0(0.0%)	0(0.0%)
	Total	2530	2406	0	0	0	0	6	113	5	0	0	0
	LRRC37A: rs2732703,chr17:46275856:T>G
		Number of participants (n, %)	EUR (n, %)	AFR (n, %)	AMR (n, %)	EAS (n, %)	SAS (n, %)	MDE (n, %)	AJ (n, %)	FIN (n, %)	AAC (n, %)	CAS (n, %)	CAH (n, %)
	unknown,unknown	NP	NP	NP	NP	NP	NP	NP	NP	NP	NP	NP	NP
	ε1/ε1	NP	NP	NP	NP	NP	NP	NP	NP	NP	NP	NP	NP
	ε1/ε2	NP	NP	NP	NP	NP	NP	NP	NP	NP	NP	NP	NP
	ε1/ε4	NP	NP	NP	NP	NP	NP	NP	NP	NP	NP	NP	NP
	ε2/ε2	NP	NP	NP	NP	NP	NP	NP	NP	NP	NP	NP	NP
	ε2/ε3	NP	NP	NP	NP	NP	NP	NP	NP	NP	NP	NP	NP
	ε2/ε4 or ε1/ε3	NP	NP	NP	NP	NP	NP	NP	NP	NP	NP	NP	NP
	ε3/ε3	NP	NP	NP	NP	NP	NP	NP	NP	NP	NP	NP	NP
	ε3/ε4	NP	NP	NP	NP	NP	NP	NP	NP	NP	NP	NP	NP
	ε4/ε4	NP	NP	NP	NP	NP	NP	NP	NP	NP	NP	NP	NP
	Total	2530	2406	0	0	0	0	6	113	5	0	0	0
	NFIC: rs9749589,chr19:3405594:T>A
		Number of participants (n, %)	EUR (n, %)	AFR (n, %)	AMR (n, %)	EAS (n, %)	SAS (n, %)	MDE (n, %)	AJ (n, %)	FIN (n, %)	AAC (n, %)	CAS (n, %)	CAH (n, %)
	unknown,unknown	0(0.0%)	0(0.0%)	0(0.0%)	0(0.0%)	0(0.0%)	0(0.0%)	0(0.0%)	0(0.0%)	0(0.0%)	0(0.0%)	0(0.0%)	0(0.0%)
	ε1/ε1	0(0.0%)	0(0.0%)	0(0.0%)	0(0.0%)	0(0.0%)	0(0.0%)	0(0.0%)	0(0.0%)	0(0.0%)	0(0.0%)	0(0.0%)	0(0.0%)
	ε1/ε2	0(0.0%)	0(0.0%)	0(0.0%)	0(0.0%)	0(0.0%)	0(0.0%)	0(0.0%)	0(0.0%)	0(0.0%)	0(0.0%)	0(0.0%)	0(0.0%)
	ε1/ε4	0(0.0%)	0(0.0%)	0(0.0%)	0(0.0%)	0(0.0%)	0(0.0%)	0(0.0%)	0(0.0%)	0(0.0%)	0(0.0%)	0(0.0%)	0(0.0%)
	ε2/ε2	3(0.12%)	3 (0.12%)	0(0.0%)	0(0.0%)	0(0.0%)	0(0.0%)	0(0.0%)	0(0.0%)	0(0.0%)	0(0.0%)	0(0.0%)	0(0.0%)
	ε2/ε3	53(2.09%)	50 (2.08%)	0(0.0%)	0(0.0%)	0(0.0%)	0(0.0%)	0(0.0%)	3 (2.65%)	0(0.0%)	0(0.0%)	0(0.0%)	0(0.0%)
	ε2/ε4 or ε1/ε3	19(0.75%)	18 (0.75%)	0(0.0%)	0(0.0%)	0(0.0%)	0(0.0%)	0(0.0%)	1 (0.88%)	0(0.0%)	0(0.0%)	0(0.0%)	0(0.0%)
	ε3/ε3	366(14.47%)	345 (14.34%)	0(0.0%)	0(0.0%)	0(0.0%)	0(0.0%)	1 (16.67%)	20 (17.7%)	0(0.0%)	0(0.0%)	0(0.0%)	0(0.0%)
	ε3/ε4	264(10.43%)	249 (10.35%)	0(0.0%)	0(0.0%)	0(0.0%)	0(0.0%)	1 (16.67%)	14 (12.39%)	0(0.0%)	0(0.0%)	0(0.0%)	0(0.0%)
	ε4/ε4	49(1.94%)	45 (1.87%)	0(0.0%)	0(0.0%)	0(0.0%)	0(0.0%)	0(0.0%)	4 (3.54%)	0(0.0%)	0(0.0%)	0(0.0%)	0(0.0%)
	Total	2530	2406	0	0	0	0	6	113	5	0	0	0
	APOE3 Christchurch :rs121918393, chr19:44908756:C>A
		Number of participants (n, %)	EUR (n, %)	AFR (n, %)	AMR (n, %)	EAS (n, %)	SAS (n, %)	MDE (n, %)	AJ (n, %)	FIN (n, %)	AAC (n, %)	CAS (n, %)	CAH (n, %)
	unknown,unknown	NP	NP	NP	NP	NP	NP	NP	NP	NP	NP	NP	NP
	ε1/ε1	NP	NP	NP	NP	NP	NP	NP	NP	NP	NP	NP	NP
	ε1/ε2	NP	NP	NP	NP	NP	NP	NP	NP	NP	NP	NP	NP
	ε1/ε4	NP	NP	NP	NP	NP	NP	NP	NP	NP	NP	NP	NP
	ε2/ε2	NP	NP	NP	NP	NP	NP	NP	NP	NP	NP	NP	NP
	ε2/ε3	NP	NP	NP	NP	NP	NP	NP	NP	NP	NP	NP	NP
	ε2/ε4 or ε1/ε3	NP	NP	NP	NP	NP	NP	NP	NP	NP	NP	NP	NP
	ε3/ε3	NP	NP	NP	NP	NP	NP	NP	NP	NP	NP	NP	NP
	ε3/ε4	NP	NP	NP	NP	NP	NP	NP	NP	NP	NP	NP	NP
	ε4/ε4	NP	NP	NP	NP	NP	NP	NP	NP	NP	NP	NP	NP
	Total	2530	2406	0	0	0	0	6	113	5	0	0	0
Controls
	Protective variants
	ABCA7:rs72973581,chr19:1043104:G>A
		Number of participants (n, %)	EUR (n, %)	AFR (n, %)	AMR (n, %)	EAS (n, %)	SAS (n, %)	MDE (n, %)	AJ (n, %)	FIN (n, %)	AAC (n, %)	CAS (n, %)	CAH (n, %)
	unknown,unknown	0(0.0%)	0(0.0%)	0(0.0%)	0(0.0%)	0(0.0%)	0(0.0%)	0(0.0%)	0(0.0%)	0(0.0%)	0(0.0%)	0(0.0%)	0(0.0%)
	ε1/ε1	0(0.0%)	0(0.0%)	0(0.0%)	0(0.0%)	0(0.0%)	0(0.0%)	0(0.0%)	0(0.0%)	0(0.0%)	0(0.0%)	0(0.0%)	0(0.0%)
	ε1/ε2	0(0.0%)	0(0.0%)	0(0.0%)	0(0.0%)	0(0.0%)	0(0.0%)	0(0.0%)	0(0.0%)	0(0.0%)	0(0.0%)	0(0.0%)	0(0.0%)
	ε1/ε4	0(0.0%)	0(0.0%)	0(0.0%)	0(0.0%)	0(0.0%)	0(0.0%)	0(0.0%)	0(0.0%)	0(0.0%)	0(0.0%)	0(0.0%)	0(0.0%)
	ε2/ε2	1(0.03%)	1 (0.03%)	0(0.0%)	0(0.0%)	0(0.0%)	0(0.0%)	0(0.0%)	0(0.0%)	0(0.0%)	0(0.0%)	0(0.0%)	0(0.0%)
	ε2/ε3	46(1.41%)	36 (1.23%)	0(0.0%)	0(0.0%)	0(0.0%)	0(0.0%)	0(0.0%)	9 (3.66%)	0(0.0%)	1 (2.5%)	0(0.0%)	0(0.0%)
	ε2/ε4 or ε1/ε3	2(0.06%)	2 (0.07%)	0(0.0%)	0(0.0%)	0(0.0%)	0(0.0%)	0(0.0%)	0(0.0%)	0(0.0%)	0(0.0%)	0(0.0%)	0(0.0%)
	ε3/ε3	223(6.82%)	207 (7.09%)	0(0.0%)	1 (7.14%)	0(0.0%)	0(0.0%)	2 (50.0%)	10 (4.07%)	2 (40.0%)	1 (2.5%)	0(0.0%)	0(0.0%)
	ε3/ε4	82(2.51%)	74 (2.54%)	0(0.0%)	0(0.0%)	0(0.0%)	0(0.0%)	0(0.0%)	8 (3.25%)	0(0.0%)	0(0.0%)	0(0.0%)	0(0.0%)
	ε4/ε4	2(0.06%)	2 (0.07%)	0(0.0%)	0(0.0%)	0(0.0%)	0(0.0%)	0(0.0%)	0(0.0%)	0(0.0%)	0(0.0%)	0(0.0%)	0(0.0%)
	Total	3270	2919	29	14	5	1	4	246	5	40	3	4
	APP:rs466433,chr21:26171645:A>G
		Number of participants (n, %)	EUR (n, %)	AFR (n, %)	AMR (n, %)	EAS (n, %)	SAS (n, %)	MDE (n, %)	AJ (n, %)	FIN (n, %)	AAC (n, %)	CAS (n, %)	CAH (n, %)
	unknown,unknown	0(0.0%)	0(0.0%)	0(0.0%)	0(0.0%)	0(0.0%)	0(0.0%)	0(0.0%)	0(0.0%)	0(0.0%)	0(0.0%)	0(0.0%)	0(0.0%)
	ε1/ε1	0(0.0%)	0(0.0%)	0(0.0%)	0(0.0%)	0(0.0%)	0(0.0%)	0(0.0%)	0(0.0%)	0(0.0%)	0(0.0%)	0(0.0%)	0(0.0%)
	ε1/ε2	0(0.0%)	0(0.0%)	0(0.0%)	0(0.0%)	0(0.0%)	0(0.0%)	0(0.0%)	0(0.0%)	0(0.0%)	0(0.0%)	0(0.0%)	0(0.0%)
	ε1/ε4	0(0.0%)	0(0.0%)	0(0.0%)	0(0.0%)	0(0.0%)	0(0.0%)	0(0.0%)	0(0.0%)	0(0.0%)	0(0.0%)	0(0.0%)	0(0.0%)
	ε2/ε2	0(0.0%)	0(0.0%)	0(0.0%)	0(0.0%)	0(0.0%)	0(0.0%)	0(0.0%)	0(0.0%)	0(0.0%)	0(0.0%)	0(0.0%)	0(0.0%)
	ε2/ε3	12(0.37%)	10 (0.34%)	0(0.0%)	0(0.0%)	0(0.0%)	0(0.0%)	0(0.0%)	0(0.0%)	0(0.0%)	1 (2.5%)	0(0.0%)	1 (25.0%)
	ε2/ε4 or ε1/ε3	3(0.09%)	3 (0.1%)	0(0.0%)	0(0.0%)	0(0.0%)	0(0.0%)	0(0.0%)	0(0.0%)	0(0.0%)	0(0.0%)	0(0.0%)	0(0.0%)
	ε3/ε3	90(2.75%)	73 (2.5%)	6 (20.69%)	3 (21.43%)	1 (20.0%)	0(0.0%)	0(0.0%)	2 (0.81%)	0(0.0%)	5 (12.5%)	0(0.0%)	0(0.0%)
	ε3/ε4	35(1.07%)	27 (0.92%)	1 (3.45%)	1 (7.14%)	0(0.0%)	0(0.0%)	0(0.0%)	0(0.0%)	0(0.0%)	6 (15.0%)	0(0.0%)	0(0.0%)
	ε4/ε4	1(0.03%)	1 (0.03%)	0(0.0%)	0(0.0%)	0(0.0%)	0(0.0%)	0(0.0%)	0(0.0%)	0(0.0%)	0(0.0%)	0(0.0%)	0(0.0%)
	Total	3270	2919	29	14	5	1	4	246	5	40	3	4
	APP:rs364048,chr21:26171723:T>C
		Number of participants (n, %)	EUR (n, %)	AFR (n, %)	AMR (n, %)	EAS (n, %)	SAS (n, %)	MDE (n, %)	AJ (n, %)	FIN (n, %)	AAC (n, %)	CAS (n, %)	CAH (n, %)
	unknown,unknown	0(0.0%)	0(0.0%)	0(0.0%)	0(0.0%)	0(0.0%)	0(0.0%)	0(0.0%)	0(0.0%)	0(0.0%)	0(0.0%)	0(0.0%)	0(0.0%)
	ε1/ε1	0(0.0%)	0(0.0%)	0(0.0%)	0(0.0%)	0(0.0%)	0(0.0%)	0(0.0%)	0(0.0%)	0(0.0%)	0(0.0%)	0(0.0%)	0(0.0%)
	ε1/ε2	0(0.0%)	0(0.0%)	0(0.0%)	0(0.0%)	0(0.0%)	0(0.0%)	0(0.0%)	0(0.0%)	0(0.0%)	0(0.0%)	0(0.0%)	0(0.0%)
	ε1/ε4	0(0.0%)	0(0.0%)	0(0.0%)	0(0.0%)	0(0.0%)	0(0.0%)	0(0.0%)	0(0.0%)	0(0.0%)	0(0.0%)	0(0.0%)	0(0.0%)
	ε2/ε2	0(0.0%)	0(0.0%)	0(0.0%)	0(0.0%)	0(0.0%)	0(0.0%)	0(0.0%)	0(0.0%)	0(0.0%)	0(0.0%)	0(0.0%)	0(0.0%)
	ε2/ε3	12(0.37%)	10 (0.34%)	0(0.0%)	0(0.0%)	0(0.0%)	0(0.0%)	0(0.0%)	0(0.0%)	0(0.0%)	1 (2.5%)	0(0.0%)	1 (25.0%)
	ε2/ε4 or ε1/ε3	3(0.09%)	3 (0.1%)	0(0.0%)	0(0.0%)	0(0.0%)	0(0.0%)	0(0.0%)	0(0.0%)	0(0.0%)	0(0.0%)	0(0.0%)	0(0.0%)
	ε3/ε3	90(2.75%)	73 (2.5%)	6 (20.69%)	3 (21.43%)	1 (20.0%)	0(0.0%)	0(0.0%)	2 (0.81%)	0(0.0%)	5 (12.5%)	0(0.0%)	0(0.0%)
	ε3/ε4	35(1.07%)	27 (0.92%)	1 (3.45%)	1 (7.14%)	0(0.0%)	0(0.0%)	0(0.0%)	0(0.0%)	0(0.0%)	6 (15.0%)	0(0.0%)	0(0.0%)
	ε4/ε4	1(0.03%)	1 (0.03%)	0(0.0%)	0(0.0%)	0(0.0%)	0(0.0%)	0(0.0%)	0(0.0%)	0(0.0%)	0(0.0%)	0(0.0%)	0(0.0%)
	Total	3270	2919	29	14	5	1	4	246	5	40	3	4
	NOCT:rs13116075,chr4:139008878:A>G
		Number of participants (n, %)	EUR (n, %)	AFR (n, %)	AMR (n, %)	EAS (n, %)	SAS (n, %)	MDE (n, %)	AJ (n, %)	FIN (n, %)	AAC (n, %)	CAS (n, %)	CAH (n, %)
	unknown,unknown	0(0.0%)	0(0.0%)	0(0.0%)	0(0.0%)	0(0.0%)	0(0.0%)	0(0.0%)	0(0.0%)	0(0.0%)	0(0.0%)	0(0.0%)	0(0.0%)
	ε1/ε1	0(0.0%)	0(0.0%)	0(0.0%)	0(0.0%)	0(0.0%)	0(0.0%)	0(0.0%)	0(0.0%)	0(0.0%)	0(0.0%)	0(0.0%)	0(0.0%)
	ε1/ε2	0(0.0%)	0(0.0%)	0(0.0%)	0(0.0%)	0(0.0%)	0(0.0%)	0(0.0%)	0(0.0%)	0(0.0%)	0(0.0%)	0(0.0%)	0(0.0%)
	ε1/ε4	0(0.0%)	0(0.0%)	0(0.0%)	0(0.0%)	0(0.0%)	0(0.0%)	0(0.0%)	0(0.0%)	0(0.0%)	0(0.0%)	0(0.0%)	0(0.0%)
	ε2/ε2	2(0.06%)	2 (0.07%)	0(0.0%)	0(0.0%)	0(0.0%)	0(0.0%)	0(0.0%)	0(0.0%)	0(0.0%)	0(0.0%)	0(0.0%)	0(0.0%)
	ε2/ε3	95(2.91%)	84 (2.88%)	0(0.0%)	0(0.0%)	0(0.0%)	0(0.0%)	0(0.0%)	11 (4.47%)	0(0.0%)	0(0.0%)	0(0.0%)	0(0.0%)
	ε2/ε4 or ε1/ε3	12(0.37%)	10 (0.34%)	0(0.0%)	0(0.0%)	0(0.0%)	0(0.0%)	0(0.0%)	2 (0.81%)	0(0.0%)	0(0.0%)	0(0.0%)	0(0.0%)
	ε3/ε3	587(17.95%)	538 (18.43%)	0(0.0%)	4 (28.57%)	0(0.0%)	0(0.0%)	0(0.0%)	39 (15.85%)	2 (40.0%)	2 (5.0%)	0(0.0%)	2 (50.0%)
	ε3/ε4	194(5.93%)	173 (5.93%)	0(0.0%)	0(0.0%)	0(0.0%)	0(0.0%)	0(0.0%)	20 (8.13%)	0(0.0%)	1 (2.5%)	0(0.0%)	0(0.0%)
	ε4/ε4	17(0.52%)	17 (0.58%)	0(0.0%)	0(0.0%)	0(0.0%)	0(0.0%)	0(0.0%)	0(0.0%)	0(0.0%)	0(0.0%)	0(0.0%)	0(0.0%)
	Total	3270	2919	29	14	5	1	4	246	5	40	3	4
	SORL1:rs11218343,chr11:121564878:T>C
		Number of participants (n, %)	EUR (n, %)	AFR (n, %)	AMR (n, %)	EAS (n, %)	SAS (n, %)	MDE (n, %)	AJ (n, %)	FIN (n, %)	AAC (n, %)	CAS (n, %)	CAH (n, %)
	unknown,unknown	0(0.0%)	0(0.0%)	0(0.0%)	0(0.0%)	0(0.0%)	0(0.0%)	0(0.0%)	0(0.0%)	0(0.0%)	0(0.0%)	0(0.0%)	0(0.0%)
	ε1/ε1	0(0.0%)	0(0.0%)	0(0.0%)	0(0.0%)	0(0.0%)	0(0.0%)	0(0.0%)	0(0.0%)	0(0.0%)	0(0.0%)	0(0.0%)	0(0.0%)
	ε1/ε2	0(0.0%)	0(0.0%)	0(0.0%)	0(0.0%)	0(0.0%)	0(0.0%)	0(0.0%)	0(0.0%)	0(0.0%)	0(0.0%)	0(0.0%)	0(0.0%)
	ε1/ε4	0(0.0%)	0(0.0%)	0(0.0%)	0(0.0%)	0(0.0%)	0(0.0%)	0(0.0%)	0(0.0%)	0(0.0%)	0(0.0%)	0(0.0%)	0(0.0%)
	ε2/ε2	0(0.0%)	0(0.0%)	0(0.0%)	0(0.0%)	0(0.0%)	0(0.0%)	0(0.0%)	0(0.0%)	0(0.0%)	0(0.0%)	0(0.0%)	0(0.0%)
	ε2/ε3	26(0.8%)	21 (0.72%)	0(0.0%)	0(0.0%)	1 (20.0%)	0(0.0%)	0(0.0%)	4 (1.63%)	0(0.0%)	0(0.0%)	0(0.0%)	0(0.0%)
	ε2/ε4 or ε1/ε3	6(0.18%)	5 (0.17%)	0(0.0%)	0(0.0%)	0(0.0%)	0(0.0%)	0(0.0%)	1 (0.41%)	0(0.0%)	0(0.0%)	0(0.0%)	0(0.0%)
	ε3/ε3	216(6.61%)	194 (6.65%)	1 (3.45%)	1 (7.14%)	1 (20.0%)	0(0.0%)	2 (50.0%)	15 (6.1%)	1 (20.0%)	1 (2.5%)	0(0.0%)	0(0.0%)
	ε3/ε4	57(1.74%)	45 (1.54%)	0(0.0%)	0(0.0%)	1 (20.0%)	0(0.0%)	0(0.0%)	9 (3.66%)	0(0.0%)	2 (5.0%)	0(0.0%)	0(0.0%)
	ε4/ε4	4(0.12%)	4 (0.14%)	0(0.0%)	0(0.0%)	0(0.0%)	0(0.0%)	0(0.0%)	0(0.0%)	0(0.0%)	0(0.0%)	0(0.0%)	0(0.0%)
	Total	3270	2919	29	14	5	1	4	246	5	40	3	4
	SLC24A4:rs12881735,chr14:92466484:T>C
		Number of participants (n, %)	EUR (n, %)	AFR (n, %)	AMR (n, %)	EAS (n, %)	SAS (n, %)	MDE (n, %)	AJ (n, %)	FIN (n, %)	AAC (n, %)	CAS (n, %)	CAH (n, %)
	unknown,unknown	0(0.0%)	0(0.0%)	0(0.0%)	0(0.0%)	0(0.0%)	0(0.0%)	0(0.0%)	0(0.0%)	0(0.0%)	0(0.0%)	0(0.0%)	0(0.0%)
	ε1/ε1	0(0.0%)	0(0.0%)	0(0.0%)	0(0.0%)	0(0.0%)	0(0.0%)	0(0.0%)	0(0.0%)	0(0.0%)	0(0.0%)	0(0.0%)	0(0.0%)
	ε1/ε2	0(0.0%)	0(0.0%)	0(0.0%)	0(0.0%)	0(0.0%)	0(0.0%)	0(0.0%)	0(0.0%)	0(0.0%)	0(0.0%)	0(0.0%)	0(0.0%)
	ε1/ε4	0(0.0%)	0(0.0%)	0(0.0%)	0(0.0%)	0(0.0%)	0(0.0%)	0(0.0%)	0(0.0%)	0(0.0%)	0(0.0%)	0(0.0%)	0(0.0%)
	ε2/ε2	6(0.18%)	6 (0.21%)	0(0.0%)	0(0.0%)	0(0.0%)	0(0.0%)	0(0.0%)	0(0.0%)	0(0.0%)	0(0.0%)	0(0.0%)	0(0.0%)
	ε2/ε3	116(3.55%)	107 (3.67%)	2 (6.9%)	0(0.0%)	0(0.0%)	0(0.0%)	0(0.0%)	6 (2.44%)	0(0.0%)	1 (2.5%)	0(0.0%)	0(0.0%)
	ε2/ε4 or ε1/ε3	21(0.64%)	19 (0.65%)	1 (3.45%)	0(0.0%)	0(0.0%)	0(0.0%)	0(0.0%)	1 (0.41%)	0(0.0%)	0(0.0%)	0(0.0%)	0(0.0%)
	ε3/ε3	769(23.52%)	698 (23.91%)	4 (13.79%)	2 (14.29%)	0(0.0%)	0(0.0%)	1 (25.0%)	54 (21.95%)	1 (20.0%)	9 (22.5%)	0(0.0%)	0(0.0%)
	ε3/ε4	268(8.2%)	241 (8.26%)	1 (3.45%)	0(0.0%)	1 (20.0%)	0(0.0%)	0(0.0%)	24 (9.76%)	0(0.0%)	1 (2.5%)	0(0.0%)	0(0.0%)
	ε4/ε4	23(0.7%)	22 (0.75%)	0(0.0%)	0(0.0%)	0(0.0%)	0(0.0%)	0(0.0%)	1 (0.41%)	0(0.0%)	0(0.0%)	0(0.0%)	0(0.0%)
	Total	3270	2919	29	14	5	1	4	246	5	40	3	4
	CASS4:rs6024870,chr20:56422512:G>A
		Number of participants (n, %)	EUR (n, %)	AFR (n, %)	AMR (n, %)	EAS (n, %)	SAS (n, %)	MDE (n, %)	AJ (n, %)	FIN (n, %)	AAC (n, %)	CAS (n, %)	CAH (n, %)
	unknown,unknown	0(0.0%)	0(0.0%)	0(0.0%)	0(0.0%)	0(0.0%)	0(0.0%)	0(0.0%)	0(0.0%)	0(0.0%)	0(0.0%)	0(0.0%)	0(0.0%)
	ε1/ε1	0(0.0%)	0(0.0%)	0(0.0%)	0(0.0%)	0(0.0%)	0(0.0%)	0(0.0%)	0(0.0%)	0(0.0%)	0(0.0%)	0(0.0%)	0(0.0%)
	ε1/ε2	0(0.0%)	0(0.0%)	0(0.0%)	0(0.0%)	0(0.0%)	0(0.0%)	0(0.0%)	0(0.0%)	0(0.0%)	0(0.0%)	0(0.0%)	0(0.0%)
	ε1/ε4	0(0.0%)	0(0.0%)	0(0.0%)	0(0.0%)	0(0.0%)	0(0.0%)	0(0.0%)	0(0.0%)	0(0.0%)	0(0.0%)	0(0.0%)	0(0.0%)
	ε2/ε2	3(0.09%)	2 (0.07%)	0(0.0%)	0(0.0%)	0(0.0%)	0(0.0%)	0(0.0%)	1 (0.41%)	0(0.0%)	0(0.0%)	0(0.0%)	0(0.0%)
	ε2/ε3	61(1.87%)	46 (1.58%)	0(0.0%)	0(0.0%)	0(0.0%)	0(0.0%)	0(0.0%)	13 (5.28%)	0(0.0%)	2 (5.0%)	0(0.0%)	0(0.0%)
	ε2/ε4 or ε1/ε3	6(0.18%)	3 (0.1%)	0(0.0%)	0(0.0%)	0(0.0%)	0(0.0%)	0(0.0%)	3 (1.22%)	0(0.0%)	0(0.0%)	0(0.0%)	0(0.0%)
	ε3/ε3	439(13.43%)	381 (13.05%)	3 (10.34%)	1 (7.14%)	0(0.0%)	0(0.0%)	0(0.0%)	51 (20.73%)	0(0.0%)	2 (5.0%)	0(0.0%)	1 (25.0%)
	ε3/ε4	151(4.62%)	124 (4.25%)	0(0.0%)	0(0.0%)	0(0.0%)	0(0.0%)	0(0.0%)	24 (9.76%)	0(0.0%)	3 (7.5%)	0(0.0%)	0(0.0%)
	ε4/ε4	11(0.34%)	11 (0.38%)	0(0.0%)	0(0.0%)	0(0.0%)	0(0.0%)	0(0.0%)	0(0.0%)	0(0.0%)	0(0.0%)	0(0.0%)	0(0.0%)
	Total	3270	2919	29	14	5	1	4	246	5	40	3	4
	EPHA1:rs11762262,chr7:143410783:C>A
		Number of participants (n, %)	EUR (n, %)	AFR (n, %)	AMR (n, %)	EAS (n, %)	SAS (n, %)	MDE (n, %)	AJ (n, %)	FIN (n, %)	AAC (n, %)	CAS (n, %)	CAH (n, %)
	unknown,unknown	NP	NP	NP	NP	NP	NP	NP	NP	NP	NP	NP	NP
	ε1/ε1	NP	NP	NP	NP	NP	NP	NP	NP	NP	NP	NP	NP
	ε1/ε2	NP	NP	NP	NP	NP	NP	NP	NP	NP	NP	NP	NP
	ε1/ε4	NP	NP	NP	NP	NP	NP	NP	NP	NP	NP	NP	NP
	ε2/ε2	NP	NP	NP	NP	NP	NP	NP	NP	NP	NP	NP	NP
	ε2/ε3	NP	NP	NP	NP	NP	NP	NP	NP	NP	NP	NP	NP
	ε2/ε4 or ε1/ε3	NP	NP	NP	NP	NP	NP	NP	NP	NP	NP	NP	NP
	ε3/ε3	NP	NP	NP	NP	NP	NP	NP	NP	NP	NP	NP	NP
	ε3/ε4	NP	NP	NP	NP	NP	NP	NP	NP	NP	NP	NP	NP
	ε4/ε4	NP	NP	NP	NP	NP	NP	NP	NP	NP	NP	NP	NP
	Total	3270	2919	29	14	5	1	4	246	5	40	3	4
	SPPL2A:rs59685680,chr15:50709337:T>G
		Number of participants (n, %)	EUR (n, %)	AFR (n, %)	AMR (n, %)	EAS (n, %)	SAS (n, %)	MDE (n, %)	AJ (n, %)	FIN (n, %)	AAC (n, %)	CAS (n, %)	CAH (n, %)
	unknown,unknown	0(0.0%)	0(0.0%)	0(0.0%)	0(0.0%)	0(0.0%)	0(0.0%)	0(0.0%)	0(0.0%)	0(0.0%)	0(0.0%)	0(0.0%)	0(0.0%)
	ε1/ε1	0(0.0%)	0(0.0%)	0(0.0%)	0(0.0%)	0(0.0%)	0(0.0%)	0(0.0%)	0(0.0%)	0(0.0%)	0(0.0%)	0(0.0%)	0(0.0%)
	ε1/ε2	0(0.0%)	0(0.0%)	0(0.0%)	0(0.0%)	0(0.0%)	0(0.0%)	0(0.0%)	0(0.0%)	0(0.0%)	0(0.0%)	0(0.0%)	0(0.0%)
	ε1/ε4	0(0.0%)	0(0.0%)	0(0.0%)	0(0.0%)	0(0.0%)	0(0.0%)	0(0.0%)	0(0.0%)	0(0.0%)	0(0.0%)	0(0.0%)	0(0.0%)
	ε2/ε2	8(0.24%)	7 (0.24%)	0(0.0%)	0(0.0%)	0(0.0%)	0(0.0%)	0(0.0%)	1 (0.41%)	0(0.0%)	0(0.0%)	0(0.0%)	0(0.0%)
	ε2/ε3	228(6.97%)	113 (3.87%)	1 (3.45%)	0(0.0%)	1 (20.0%)	0(0.0%)	0(0.0%)	11 (4.47%)	0(0.0%)	1 (2.5%)	0(0.0%)	1 (25.0%)
	ε2/ε4 or ε1/ε3	18(0.55%)	14 (0.48%)	0(0.0%)	0(0.0%)	0(0.0%)	0(0.0%)	0(0.0%)	4 (1.63%)	0(0.0%)	0(0.0%)	0(0.0%)	0(0.0%)
	ε3/ε3	716(21.9%)	666 (22.82%)	2 (6.9%)	3 (21.43%)	3 (60.0%)	0(0.0%)	1 (25.0%)	35 (14.23%)	2 (40.0%)	3 (7.5%)	0(0.0%)	1 (25.0%)
	ε3/ε4	259(7.92%)	235 (8.05%)	1 (3.45%)	1 (7.14%)	0(0.0%)	0(0.0%)	0(0.0%)	21 (8.54%)	0(0.0%)	1 (2.5%)	0(0.0%)	0(0.0%)
	ε4/ε4	19(0.58%)	19 (0.65%)	0(0.0%)	0(0.0%)	0(0.0%)	0(0.0%)	0(0.0%)	0(0.0%)	0(0.0%)	0(0.0%)	0(0.0%)	0(0.0%)
	Total	3270	2919	29	14	5	1	4	246	5	40	3	4
	APP:rs63750847,chr21:25897620:C>T
		Number of participants (n, %)	EUR (n, %)	AFR (n, %)	AMR (n, %)	EAS (n, %)	SAS (n, %)	MDE (n, %)	AJ (n, %)	FIN (n, %)	AAC (n, %)	CAS (n, %)	CAH (n, %)
	unknown,unknown	NP	NP	NP	NP	NP	NP	NP	NP	NP	NP	NP	NP
	ε1/ε1	NP	NP	NP	NP	NP	NP	NP	NP	NP	NP	NP	NP
	ε1/ε2	NP	NP	NP	NP	NP	NP	NP	NP	NP	NP	NP	NP
	ε1/ε4	NP	NP	NP	NP	NP	NP	NP	NP	NP	NP	NP	NP
	ε2/ε2	NP	NP	NP	NP	NP	NP	NP	NP	NP	NP	NP	NP
	ε2/ε3	NP	NP	NP	NP	NP	NP	NP	NP	NP	NP	NP	NP
	ε2/ε4 or ε1/ε3	NP	NP	NP	NP	NP	NP	NP	NP	NP	NP	NP	NP
	ε3/ε3	NP	NP	NP	NP	NP	NP	NP	NP	NP	NP	NP	NP
	ε3/ε4	NP	NP	NP	NP	NP	NP	NP	NP	NP	NP	NP	NP
	ε4/ε4	NP	NP	NP	NP	NP	NP	NP	NP	NP	NP	NP	NP
	Total	3270	2919	29	14	5	1	4	246	5	40	3	4
	PLCG2:rs72824905,chr16:81908423:C>G
		Number of participants (n, %)	EUR (n, %)	AFR (n, %)	AMR (n, %)	EAS (n, %)	SAS (n, %)	MDE (n, %)	AJ (n, %)	FIN (n, %)	AAC (n, %)	CAS (n, %)	CAH (n, %)
	unknown,unknown	0(0.0%)	0(0.0%)	0(0.0%)	0(0.0%)	0(0.0%)	0(0.0%)	0(0.0%)	0(0.0%)	0(0.0%)	0(0.0%)	0(0.0%)	0(0.0%)
	ε1/ε1	0(0.0%)	0(0.0%)	0(0.0%)	0(0.0%)	0(0.0%)	0(0.0%)	0(0.0%)	0(0.0%)	0(0.0%)	0(0.0%)	0(0.0%)	0(0.0%)
	ε1/ε2	0(0.0%)	0(0.0%)	0(0.0%)	0(0.0%)	0(0.0%)	0(0.0%)	0(0.0%)	0(0.0%)	0(0.0%)	0(0.0%)	0(0.0%)	0(0.0%)
	ε1/ε4	0(0.0%)	0(0.0%)	0(0.0%)	0(0.0%)	0(0.0%)	0(0.0%)	0(0.0%)	0(0.0%)	0(0.0%)	0(0.0%)	0(0.0%)	0(0.0%)
	ε2/ε2	0(0.0%)	0(0.0%)	0(0.0%)	0(0.0%)	0(0.0%)	0(0.0%)	0(0.0%)	0(0.0%)	0(0.0%)	0(0.0%)	0(0.0%)	0(0.0%)
	ε2/ε3	6(0.18%)	6 (0.21%)	0(0.0%)	0(0.0%)	0(0.0%)	0(0.0%)	0(0.0%)	0(0.0%)	0(0.0%)	0(0.0%)	0(0.0%)	0(0.0%)
	ε2/ε4 or ε1/ε3	0(0.0%)	0(0.0%)	0(0.0%)	0(0.0%)	0(0.0%)	0(0.0%)	0(0.0%)	0(0.0%)	0(0.0%)	0(0.0%)	0(0.0%)	0(0.0%)
	ε3/ε3	39(1.19%)	35 (1.2%)	0(0.0%)	0(0.0%)	0(0.0%)	0(0.0%)	0(0.0%)	4 (1.63%)	0(0.0%)	0(0.0%)	0(0.0%)	0(0.0%)
	ε3/ε4	17(0.52%)	16 (0.55%)	0(0.0%)	0(0.0%)	0(0.0%)	0(0.0%)	0(0.0%)	1 (0.41%)	0(0.0%)	0(0.0%)	0(0.0%)	0(0.0%)
	ε4/ε4	0(0.0%)	0(0.0%)	0(0.0%)	0(0.0%)	0(0.0%)	0(0.0%)	0(0.0%)	0(0.0%)	0(0.0%)	0(0.0%)	0(0.0%)	0(0.0%)
	Total	3270	2919	29	14	5	1	4	246	5	40	3	4
	Disease-modifying variants
	19q13.31: rs10423769,chr19:43100929:G>A
		Number of participants (n, %)	EUR (n, %)	AFR (n, %)	AMR (n, %)	EAS (n, %)	SAS (n, %)	MDE (n, %)	AJ (n, %)	FIN (n, %)	AAC (n, %)	CAS (n, %)	CAH (n, %)
	unknown,unknown	0(0.0%)	0(0.0%)	0(0.0%)	0(0.0%)	0(0.0%)	0(0.0%)	0(0.0%)	0(0.0%)	0(0.0%)	0(0.0%)	0(0.0%)	0(0.0%)
	ε1/ε1	0(0.0%)	0(0.0%)	0(0.0%)	0(0.0%)	0(0.0%)	0(0.0%)	0(0.0%)	0(0.0%)	0(0.0%)	0(0.0%)	0(0.0%)	0(0.0%)
	ε1/ε2	0(0.0%)	0(0.0%)	0(0.0%)	0(0.0%)	0(0.0%)	0(0.0%)	0(0.0%)	0(0.0%)	0(0.0%)	0(0.0%)	0(0.0%)	0(0.0%)
	ε1/ε4	0(0.0%)	0(0.0%)	0(0.0%)	0(0.0%)	0(0.0%)	0(0.0%)	0(0.0%)	0(0.0%)	0(0.0%)	0(0.0%)	0(0.0%)	0(0.0%)
	ε2/ε2	0(0.0%)	0(0.0%)	0(0.0%)	0(0.0%)	0(0.0%)	0(0.0%)	0(0.0%)	0(0.0%)	0(0.0%)	0(0.0%)	0(0.0%)	0(0.0%)
	ε2/ε3	3(0.09%)	0(0.0%)	0(0.0%)	0(0.0%)	0(0.0%)	0(0.0%)	0(0.0%)	1 (0.41%)	0(0.0%)	2 (5.0%)	0(0.0%)	0(0.0%)
	ε2/ε4 or ε1/ε3	0(0.0%)	0(0.0%)	0(0.0%)	0(0.0%)	0(0.0%)	0(0.0%)	0(0.0%)	0(0.0%)	0(0.0%)	0(0.0%)	0(0.0%)	0(0.0%)
	ε3/ε3	31(0.95%)	12 (0.41%)	3 (10.34%)	0(0.0%)	0(0.0%)	0(0.0%)	0(0.0%)	11 (4.47%)	0(0.0%)	4 (10.0%)	0(0.0%)	1 (25.0%)
	ε3/ε4	12(0.37%)	2 (0.07%)	0(0.0%)	0(0.0%)	0(0.0%)	0(0.0%)	0(0.0%)	5 (2.03%)	0(0.0%)	5 (12.5%)	0(0.0%)	0(0.0%)
	ε4/ε4	0(0.0%)	0(0.0%)	0(0.0%)	0(0.0%)	0(0.0%)	0(0.0%)	0(0.0%)	0(0.0%)	0(0.0%)	0(0.0%)	0(0.0%)	0(0.0%)
	Total	3270	2919	29	14	5	1	4	246	5	40	3	4
	APOE:rs449647,chr19:44905307:A>T
		Number of participants (n, %)	EUR (n, %)	AFR (n, %)	AMR (n, %)	EAS (n, %)	SAS (n, %)	MDE (n, %)	AJ (n, %)	FIN (n, %)	AAC (n, %)	CAS (n, %)	CAH (n, %)
	unknown,unknown	0(0.0%)	0(0.0%)	0(0.0%)	0(0.0%)	0(0.0%)	0(0.0%)	0(0.0%)	0(0.0%)	0(0.0%)	0(0.0%)	0(0.0%)	0(0.0%)
	ε1/ε1	0(0.0%)	0(0.0%)	0(0.0%)	0(0.0%)	0(0.0%)	0(0.0%)	0(0.0%)	0(0.0%)	0(0.0%)	0(0.0%)	0(0.0%)	0(0.0%)
	ε1/ε2	0(0.0%)	0(0.0%)	0(0.0%)	0(0.0%)	0(0.0%)	0(0.0%)	0(0.0%)	0(0.0%)	0(0.0%)	0(0.0%)	0(0.0%)	0(0.0%)
	ε1/ε4	0(0.0%)	0(0.0%)	0(0.0%)	0(0.0%)	0(0.0%)	0(0.0%)	0(0.0%)	0(0.0%)	0(0.0%)	0(0.0%)	0(0.0%)	0(0.0%)
	ε2/ε2	8(0.24%)	7 (0.24%)	0(0.0%)	0(0.0%)	0(0.0%)	0(0.0%)	0(0.0%)	0(0.0%)	0(0.0%)	1 (2.5%)	0(0.0%)	0(0.0%)
	ε2/ε3	220(6.73%)	192 (6.58%)	2 (6.9%)	1 (7.14%)	0(0.0%)	0(0.0%)	0(0.0%)	21 (8.54%)	0(0.0%)	3 (7.5%)	0(0.0%)	1 (25.0%)
	ε2/ε4 or ε1/ε3	32(0.98%)	26 (0.89%)	0(0.0%)	1 (7.14%)	0(0.0%)	0(0.0%)	0(0.0%)	5 (2.03%)	0(0.0%)	0(0.0%)	0(0.0%)	0(0.0%)
	ε3/ε3	682(20.86%)	583 (19.97%)	6 (20.69%)	3 (21.43%)	0(0.0%)	0(0.0%)	3 (75.0%)	76 (30.89%)	2 (40.0%)	8 (20.0%)	0(0.0%)	1 (25.0%)
	ε3/ε4	122(3.73%)	95 (3.25%)	3 (10.34%)	0(0.0%)	0(0.0%)	0(0.0%)	0(0.0%)	19 (7.72%)	0(0.0%)	5 (12.5%)	0(0.0%)	0(0.0%)
	ε4/ε4	3(0.09%)	3 (0.1%)	0(0.0%)	0(0.0%)	0(0.0%)	0(0.0%)	0(0.0%)	0(0.0%)	0(0.0%)	0(0.0%)	0(0.0%)	0(0.0%)
	Total	3270	2919	29	14	5	1	4	246	5	40	3	4
	FN1: rs140926439,chr2:215424292:C>T
		Number of participants (n, %)	EUR (n, %)	AFR (n, %)	AMR (n, %)	EAS (n, %)	SAS (n, %)	MDE (n, %)	AJ (n, %)	FIN (n, %)	AAC (n, %)	CAS (n, %)	CAH (n, %)
	unknown,unknown	0(0.0%)	0(0.0%)	0(0.0%)	0(0.0%)	0(0.0%)	0(0.0%)	0(0.0%)	0(0.0%)	0(0.0%)	0(0.0%)	0(0.0%)	0(0.0%)
	ε1/ε1	0(0.0%)	0(0.0%)	0(0.0%)	0(0.0%)	0(0.0%)	0(0.0%)	0(0.0%)	0(0.0%)	0(0.0%)	0(0.0%)	0(0.0%)	0(0.0%)
	ε1/ε2	0(0.0%)	0(0.0%)	0(0.0%)	0(0.0%)	0(0.0%)	0(0.0%)	0(0.0%)	0(0.0%)	0(0.0%)	0(0.0%)	0(0.0%)	0(0.0%)
	ε1/ε4	0(0.0%)	0(0.0%)	0(0.0%)	0(0.0%)	0(0.0%)	0(0.0%)	0(0.0%)	0(0.0%)	0(0.0%)	0(0.0%)	0(0.0%)	0(0.0%)
	ε2/ε2	0(0.0%)	0(0.0%)	0(0.0%)	0(0.0%)	0(0.0%)	0(0.0%)	0(0.0%)	0(0.0%)	0(0.0%)	0(0.0%)	0(0.0%)	0(0.0%)
	ε2/ε3	1(0.03%)	1 (0.03%)	0(0.0%)	0(0.0%)	0(0.0%)	0(0.0%)	0(0.0%)	0(0.0%)	0(0.0%)	0(0.0%)	0(0.0%)	0(0.0%)
	ε2/ε4 or ε1/ε3	0(0.0%)	0(0.0%)	0(0.0%)	0(0.0%)	0(0.0%)	0(0.0%)	0(0.0%)	0(0.0%)	0(0.0%)	0(0.0%)	0(0.0%)	0(0.0%)
	ε3/ε3	16(0.49%)	16 (0.55%)	0(0.0%)	0(0.0%)	0(0.0%)	0(0.0%)	0(0.0%)	0(0.0%)	0(0.0%)	0(0.0%)	0(0.0%)	0(0.0%)
	ε3/ε4	4(0.12%)	4 (0.14%)	0(0.0%)	0(0.0%)	0(0.0%)	0(0.0%)	0(0.0%)	0(0.0%)	0(0.0%)	0(0.0%)	0(0.0%)	0(0.0%)
	ε4/ε4	0(0.0%)	0(0.0%)	0(0.0%)	0(0.0%)	0(0.0%)	0(0.0%)	0(0.0%)	0(0.0%)	0(0.0%)	0(0.0%)	0(0.0%)	0(0.0%)
	Total	3270	2919	29	14	5	1	4	246	5	40	3	4
	FN1: rs116558455,chr2:215386857:G>A
		Number of participants (n, %)	EUR (n, %)	AFR (n, %)	AMR (n, %)	EAS (n, %)	SAS (n, %)	MDE (n, %)	AJ (n, %)	FIN (n, %)	AAC (n, %)	CAS (n, %)	CAH (n, %)
	unknown,unknown	NP	NP	NP	NP	NP	NP	NP	NP	NP	NP	NP	NP
	ε1/ε1	NP	NP	NP	NP	NP	NP	NP	NP	NP	NP	NP	NP
	ε1/ε2	NP	NP	NP	NP	NP	NP	NP	NP	NP	NP	NP	NP
	ε1/ε4	NP	NP	NP	NP	NP	NP	NP	NP	NP	NP	NP	NP
	ε2/ε2	NP	NP	NP	NP	NP	NP	NP	NP	NP	NP	NP	NP
	ε2/ε3	NP	NP	NP	NP	NP	NP	NP	NP	NP	NP	NP	NP
	ε2/ε4 or ε1/ε3	NP	NP	NP	NP	NP	NP	NP	NP	NP	NP	NP	NP
	ε3/ε3	NP	NP	NP	NP	NP	NP	NP	NP	NP	NP	NP	NP
	ε3/ε4	NP	NP	NP	NP	NP	NP	NP	NP	NP	NP	NP	NP
	ε4/ε4	NP	NP	NP	NP	NP	NP	NP	NP	NP	NP	NP	NP
	Total	3270	2919	29	14	5	1	4	246	5	40	3	4
	RELN: rs201731543,chr7:103472855:T>C
		Number of participants (n, %)	EUR (n, %)	AFR (n, %)	AMR (n, %)	EAS (n, %)	SAS (n, %)	MDE (n, %)	AJ (n, %)	FIN (n, %)	AAC (n, %)	CAS (n, %)	CAH (n, %)
	unknown,unknown	NP	NP	NP	NP	NP	NP	NP	NP	NP	NP	NP	NP
	ε1/ε1	NP	NP	NP	NP	NP	NP	NP	NP	NP	NP	NP	NP
	ε1/ε2	NP	NP	NP	NP	NP	NP	NP	NP	NP	NP	NP	NP
	ε1/ε4	NP	NP	NP	NP	NP	NP	NP	NP	NP	NP	NP	NP
	ε2/ε2	NP	NP	NP	NP	NP	NP	NP	NP	NP	NP	NP	NP
	ε2/ε3	NP	NP	NP	NP	NP	NP	NP	NP	NP	NP	NP	NP
	ε2/ε4 or ε1/ε3	NP	NP	NP	NP	NP	NP	NP	NP	NP	NP	NP	NP
	ε3/ε3	NP	NP	NP	NP	NP	NP	NP	NP	NP	NP	NP	NP
	ε3/ε4	NP	NP	NP	NP	NP	NP	NP	NP	NP	NP	NP	NP
	ε4/ε4	NP	NP	NP	NP	NP	NP	NP	NP	NP	NP	NP	NP
	Total	3270	2919	29	14	5	1	4	246	5	40	3	4
	TOMM40:rs11556505,chr19:44892887:C>T
		Number of participants (n, %)	EUR (n, %)	AFR (n, %)	AMR (n, %)	EAS (n, %)	SAS (n, %)	MDE (n, %)	AJ (n, %)	FIN (n, %)	AAC (n, %)	CAS (n, %)	CAH (n, %)
	unknown,unknown	0(0.0%)	0(0.0%)	0(0.0%)	0(0.0%)	0(0.0%)	0(0.0%)	0(0.0%)	0(0.0%)	0(0.0%)	0(0.0%)	0(0.0%)	0(0.0%)
	ε1/ε1	0(0.0%)	0(0.0%)	0(0.0%)	0(0.0%)	0(0.0%)	0(0.0%)	0(0.0%)	0(0.0%)	0(0.0%)	0(0.0%)	0(0.0%)	0(0.0%)
	ε1/ε2	0(0.0%)	0(0.0%)	0(0.0%)	0(0.0%)	0(0.0%)	0(0.0%)	0(0.0%)	0(0.0%)	0(0.0%)	0(0.0%)	0(0.0%)	0(0.0%)
	ε1/ε4	0(0.0%)	0(0.0%)	0(0.0%)	0(0.0%)	0(0.0%)	0(0.0%)	0(0.0%)	0(0.0%)	0(0.0%)	0(0.0%)	0(0.0%)	0(0.0%)
	ε2/ε2	1(0.03%)	0(0.0%)	0(0.0%)	0(0.0%)	0(0.0%)	0(0.0%)	0(0.0%)	0(0.0%)	0(0.0%)	1 (2.5%)	0(0.0%)	0(0.0%)
	ε2/ε3	20(0.61%)	17 (0.58%)	1 (3.45%)	0(0.0%)	0(0.0%)	0(0.0%)	0(0.0%)	2 (0.81%)	0(0.0%)	0(0.0%)	0(0.0%)	0(0.0%)
	ε2/ε4 or ε1/ε3	34(1.04%)	28 (0.96%)	1 (3.45%)	1 (7.14%)	0(0.0%)	0(0.0%)	0(0.0%)	4 (1.63%)	0(0.0%)	0(0.0%)	0(0.0%)	0(0.0%)
	ε3/ε3	164(5.02%)	141 (4.83%)	2 (6.9%)	0(0.0%)	0(0.0%)	0(0.0%)	1 (25.0%)	12 (4.88%)	2 (40.0%)	6 (15.0%)	0(0.0%)	0(0.0%)
	ε3/ε4	538(16.45%)	487 (16.68%)	1 (3.45%)	3 (21.43%)	1 (20.0%)	0(0.0%)	0(0.0%)	44 (17.89%)	0(0.0%)	2 (5.0%)	0(0.0%)	0(0.0%)
	ε4/ε4	50(1.53%)	49 (1.68%)	0(0.0%)	0(0.0%)	0(0.0%)	0(0.0%)	0(0.0%)	1 (0.41%)	0(0.0%)	0(0.0%)	0(0.0%)	0(0.0%)
	Total	3270	2919	29	14	5	1	4	246	5	40	3	4
	RAB10:rs142787485,chr2:26135287:A>G
		Number of participants (n, %)	EUR (n, %)	AFR (n, %)	AMR (n, %)	EAS (n, %)	SAS (n, %)	MDE (n, %)	AJ (n, %)	FIN (n, %)	AAC (n, %)	CAS (n, %)	CAH (n, %)
	unknown,unknown	0(0.0%)	0(0.0%)	0(0.0%)	0(0.0%)	0(0.0%)	0(0.0%)	0(0.0%)	0(0.0%)	0(0.0%)	0(0.0%)	0(0.0%)	0(0.0%)
	ε1/ε1	0(0.0%)	0(0.0%)	0(0.0%)	0(0.0%)	0(0.0%)	0(0.0%)	0(0.0%)	0(0.0%)	0(0.0%)	0(0.0%)	0(0.0%)	0(0.0%)
	ε1/ε2	0(0.0%)	0(0.0%)	0(0.0%)	0(0.0%)	0(0.0%)	0(0.0%)	0(0.0%)	0(0.0%)	0(0.0%)	0(0.0%)	0(0.0%)	0(0.0%)
	ε1/ε4	0(0.0%)	0(0.0%)	0(0.0%)	0(0.0%)	0(0.0%)	0(0.0%)	0(0.0%)	0(0.0%)	0(0.0%)	0(0.0%)	0(0.0%)	0(0.0%)
	ε2/ε2	1(0.03%)	1 (0.03%)	0(0.0%)	0(0.0%)	0(0.0%)	0(0.0%)	0(0.0%)	0(0.0%)	0(0.0%)	0(0.0%)	0(0.0%)	0(0.0%)
	ε2/ε3	17(0.52%)	17 (0.58%)	0(0.0%)	0(0.0%)	0(0.0%)	0(0.0%)	0(0.0%)	0(0.0%)	0(0.0%)	0(0.0%)	0(0.0%)	0(0.0%)
	ε2/ε4 or ε1/ε3	3(0.09%)	3 (0.1%)	0(0.0%)	0(0.0%)	0(0.0%)	0(0.0%)	0(0.0%)	0(0.0%)	0(0.0%)	0(0.0%)	0(0.0%)	0(0.0%)
	ε3/ε3	138(4.22%)	128 (4.39%)	1 (3.45%)	0(0.0%)	0(0.0%)	0(0.0%)	0(0.0%)	7 (2.85%)	0(0.0%)	2 (5.0%)	0(0.0%)	0(0.0%)
	ε3/ε4	55(1.68%)	54 (1.85%)	0(0.0%)	0(0.0%)	0(0.0%)	0(0.0%)	0(0.0%)	1 (0.41%)	0(0.0%)	0(0.0%)	0(0.0%)	0(0.0%)
	ε4/ε4	6(0.18%)	6 (0.21%)	0(0.0%)	0(0.0%)	0(0.0%)	0(0.0%)	0(0.0%)	0(0.0%)	0(0.0%)	0(0.0%)	0(0.0%)	0(0.0%)
	Total	3270	2919	29	14	5	1	4	246	5	40	3	4
	LRRC37A: rs2732703,chr17:46275856:T>G
		Number of participants (n, %)	EUR (n, %)	AFR (n, %)	AMR (n, %)	EAS (n, %)	SAS (n, %)	MDE (n, %)	AJ (n, %)	FIN (n, %)	AAC (n, %)	CAS (n, %)	CAH (n, %)
	unknown,unknown	NP	NP	NP	NP	NP	NP	NP	NP	NP	NP	NP	NP
	ε1/ε1	NP	NP	NP	NP	NP	NP	NP	NP	NP	NP	NP	NP
	ε1/ε2	NP	NP	NP	NP	NP	NP	NP	NP	NP	NP	NP	NP
	ε1/ε4	NP	NP	NP	NP	NP	NP	NP	NP	NP	NP	NP	NP
	ε2/ε2	NP	NP	NP	NP	NP	NP	NP	NP	NP	NP	NP	NP
	ε2/ε3	NP	NP	NP	NP	NP	NP	NP	NP	NP	NP	NP	NP
	ε2/ε4 or ε1/ε3	NP	NP	NP	NP	NP	NP	NP	NP	NP	NP	NP	NP
	ε3/ε3	NP	NP	NP	NP	NP	NP	NP	NP	NP	NP	NP	NP
	ε3/ε4	NP	NP	NP	NP	NP	NP	NP	NP	NP	NP	NP	NP
	ε4/ε4	NP	NP	NP	NP	NP	NP	NP	NP	NP	NP	NP	NP
	Total	3270	2919	29	14	5	1	4	246	5	40	3	4
	NFIC: rs9749589,chr19:3405594:T>A
		Number of participants (n, %)	EUR (n, %)	AFR (n, %)	AMR (n, %)	EAS (n, %)	SAS (n, %)	MDE (n, %)	AJ (n, %)	FIN (n, %)	AAC (n, %)	CAS (n, %)	CAH (n, %)
	unknown,unknown	0(0.0%)	0(0.0%)	0(0.0%)	0(0.0%)	0(0.0%)	0(0.0%)	0(0.0%)	0(0.0%)	0(0.0%)	0(0.0%)	0(0.0%)	0(0.0%)
	ε1/ε1	0(0.0%)	0(0.0%)	0(0.0%)	0(0.0%)	0(0.0%)	0(0.0%)	0(0.0%)	0(0.0%)	0(0.0%)	0(0.0%)	0(0.0%)	0(0.0%)
	ε1/ε2	0(0.0%)	0(0.0%)	0(0.0%)	0(0.0%)	0(0.0%)	0(0.0%)	0(0.0%)	0(0.0%)	0(0.0%)	0(0.0%)	0(0.0%)	0(0.0%)
	ε1/ε4	0(0.0%)	0(0.0%)	0(0.0%)	0(0.0%)	0(0.0%)	0(0.0%)	0(0.0%)	0(0.0%)	0(0.0%)	0(0.0%)	0(0.0%)	0(0.0%)
	ε2/ε2	4(0.12%)	3 (0.1%)	0(0.0%)	0(0.0%)	0(0.0%)	0(0.0%)	0(0.0%)	0(0.0%)	0(0.0%)	1 (2.5%)	0(0.0%)	0(0.0%)
	ε2/ε3	112(3.43%)	88 (3.01%)	2 (6.9%)	0(0.0%)	0(0.0%)	0(0.0%)	0(0.0%)	19 (7.72%)	0(0.0%)	3 (7.5%)	0(0.0%)	0(0.0%)
	ε2/ε4 or ε1/ε3	17(0.52%)	14 (0.48%)	0(0.0%)	0(0.0%)	0(0.0%)	0(0.0%)	0(0.0%)	3 (1.22%)	0(0.0%)	0(0.0%)	0(0.0%)	0(0.0%)
	ε3/ε3	631(19.3%)	549 (18.81%)	9 (31.03%)	4 (28.57%)	0(0.0%)	0(0.0%)	0(0.0%)	54 (21.95%)	3 (60.0%)	10 (25.0%)	0(0.0%)	2 (50.0%)
	ε3/ε4	204(6.24%)	173 (5.93%)	2 (6.9%)	2 (14.29%)	0(0.0%)	0(0.0%)	0(0.0%)	24 (9.76%)	0(0.0%)	3 (7.5%)	0(0.0%)	0(0.0%)
	ε4/ε4	16(0.49%)	16 (0.55%)	0(0.0%)	0(0.0%)	0(0.0%)	0(0.0%)	0(0.0%)	0(0.0%)	0(0.0%)	0(0.0%)	0(0.0%)	0(0.0%)
	Total	3270	2919	29	14	5	1	4	246	5	40	3	4
	APOE3 Christchurch :rs121918393, chr19:44908756:C>A
		Number of participants (n, %)	EUR (n, %)	AFR (n, %)	AMR (n, %)	EAS (n, %)	SAS (n, %)	MDE (n, %)	AJ (n, %)	FIN (n, %)	AAC (n, %)	CAS (n, %)	CAH (n, %)
	unknown,unknown	NP	NP	NP	NP	NP	NP	NP	NP	NP	NP	NP	NP
	ε1/ε1	NP	NP	NP	NP	NP	NP	NP	NP	NP	NP	NP	NP
	ε1/ε2	NP	NP	NP	NP	NP	NP	NP	NP	NP	NP	NP	NP
	ε1/ε4	NP	NP	NP	NP	NP	NP	NP	NP	NP	NP	NP	NP
	ε2/ε2	NP	NP	NP	NP	NP	NP	NP	NP	NP	NP	NP	NP
	ε2/ε3	NP	NP	NP	NP	NP	NP	NP	NP	NP	NP	NP	NP
	ε2/ε4 or ε1/ε3	NP	NP	NP	NP	NP	NP	NP	NP	NP	NP	NP	NP
	ε3/ε3	NP	NP	NP	NP	NP	NP	NP	NP	NP	NP	NP	NP
	ε3/ε4	NP	NP	NP	NP	NP	NP	NP	NP	NP	NP	NP	NP
	ε4/ε4	NP	NP	NP	NP	NP	NP	NP	NP	NP	NP	NP	NP
	Total	3270	2919	29	14	5	1	4	246	5	40	3	4
	NP, Not present in dataset
