## Supplementary Table 10 for "Biobank-scale characterization of Alzheimer’s disease and related dementias identifies potential disease-causing variants, risk factors, and genetic modifiers across diverse ancestries"

### Sheet: Supplementary Table 10
Supplementary Table 10- Multi-ancestry summary of individuals carrying both APOE genotypes and protective or disease-modifying variants in patients and controls in 100KGP
Dementia participants
	Protective variants
	ABCA7:rs72973581,chr19:1043104:G>A
		Number of participants (n,%)	EUR (n,%)	AFR (n,%)	AMR (n,%)	EAS (n,%)	SAS (n,%)
	ε3/ε3	10(5.88%)	9(6.29%)	0(0.0%)	0(0.0%)	0(0.0%)	1(6.25%)
	ε3/ε4	6(3.53%)	6(4.20%)	0(0.0%)	0(0.0%)	0(0.0%)	0(0.0%)
	ε2/ε4 or ε1/ε3	0(0.0%)	0(0.0%)	0(0.0%)	0(0.0%)	0(0.0%)	0(0.0%)
	ε2/ε3	0(0.0%)	0(0.0%)	0(0.0%)	0(0.0%)	0(0.0%)	0(0.0%)
	ε4/ε4	2(1.18%)	2(1.40%)	0(0.0%)	0(0.0%)	0(0.0%)	0(0.0%)
	Total	170	143	7	3	1	16
	APP:rs466433,chr21:26171645:A>G
		Number of participants (n,%)	EUR (n,%)	AFR (n,%)	AMR (n,%)	EAS (n,%)	SAS (n,%)
	ε3/ε3	4(2.35%)	2(1.40%)	1(14.29%)	0(0.0%)	0(0.0%)	1(6.25%)
	ε3/ε4	3(1.76%)	2(1.40%)	1(14.29%)	0(0.0%)	0(0.0%)	0(0.0%)
	ε2/ε4 or ε1/ε3	0(0.0%)	0(0.0%)	0(0.0%)	0(0.0%)	0(0.0%)	0(0.0%)
	ε2/ε3	0(0.0%)	0(0.0%)	0(0.0%)	0(0.0%)	0(0.0%)	0(0.0%)
	ε4/ε4	1(0.59%)	0(0.0%)	1(14.29%)	0(0.0%)	0(0.0%)	0(0.0%)
	Total	170	143	7	3	1	16
	APP:rs364048,chr21:26171723:T>C
		Number of participants (n,%)	EUR (n,%)	AFR (n,%)	AMR (n,%)	EAS (n,%)	SAS (n,%)
	ε3/ε3	4(2.35%)	2(1.40%)	1(14.29%)	0(0.0%)	0(0.0%)	1(6.25%)
	ε3/ε4	3(1.76%)	2(1.40%)	1(14.29%)	0(0.0%)	0(0.0%)	0(0.0%)
	ε2/ε4 or ε1/ε3	0(0.0%)	0(0.0%)	0(0.0%)	0(0.0%)	0(0.0%)	0(0.0%)
	ε2/ε3	0(0.0%)	0(0.0%)	0(0.0%)	0(0.0%)	0(0.0%)	0(0.0%)
	ε4/ε4	1(0.59%)	0(0.0%)	1(14.29%)	0(0.0%)	0(0.0%)	0(0.0%)
	Total	170	143	7	3	1	16
	NOCT:rs13116075,chr4:139008878:A>G
		Number of participants (n,%)	EUR (n,%)	AFR (n,%)	AMR (n,%)	EAS (n,%)	SAS (n,%)
	ε3/ε3	15(8.82%)	12(8.39%)	0(0.0%)	2(66.67%)	0(0.0%)	1(6.25%)
	ε3/ε4	22(12.94%)	18(12.59%)	1(14.29%)	0(0.0%)	0(0.0%)	3(18.76%)
	ε2/ε4 or ε1/ε3	2(1.18%)	2(1.40%)	0(0.0%)	0(0.0%)	0(0.0%)	0(0.0%)
	ε2/ε3	2(1.18%)	2(1.40%)	0(0.0%)	0(0.0%)	0(0.0%)	0(0.0%)
	ε4/ε4	9(5.29%)	9(6.29%)	0(0.0%)	0(0.0%)	0(0.0%)	0(0.0%)
	Total	170	143	7	3	1	16
	SORL1:rs11218343,chr11:121564878:T>C
		Number of participants (n,%)	EUR (n,%)	AFR (n,%)	AMR (n,%)	EAS (n,%)	SAS (n,%)
	ε3/ε3	6(3.53%)	6(4.20%)	0(0.0%)	0(0.0%)	0(0.0%)	0(0.0%)
	ε3/ε4	3(1.76%)	2(1.40%)	0(0.0%)	0(0.0%)	0(0.0%)	1(6.25%)
	ε2/ε4 or ε1/ε3	0(0.0%)	0(0.0%)	0(0.0%)	0(0.0%)	0(0.0%)	0(0.0%)
	ε2/ε3	0(0.0%)	0(0.0%)	0(0.0%)	0(0.0%)	0(0.0%)	0(0.0%)
	ε4/ε4	1(0.59%)	1( 0.7%)	0(0.0%)	0(0.0%)	0(0.0%)	0(0.0%)
	Total	170	143	7	3	1	16
	SLC24A4:rs12881735,chr14:92466484:T>C
		Number of participants (n,%)	EUR (n,%)	AFR (n,%)	AMR (n,%)	EAS (n,%)	SAS (n,%)
	ε3/ε3	26(15.29%)	21(14.69%)	1(14.29%)	1(33.33%)	0(0.0%)	3(18.76%)
	ε3/ε4	29(17.06%)	26(18.18%)	1(14.29%)	0(0.0%)	0(0.0%)	2(12.5%)
	ε2/ε4 or ε1/ε3	3(1.76%)	3(2.10%)	0(0.0%)	0(0.0%)	0(0.0%)	0(0.0%)
	ε2/ε3	6(3.53%)	5(3.50%)	0(0.0%)	0(0.0%)	0(0.0%)	1(6.25%)
	ε4/ε4	4(2.35%)	4(2.80%)	0(0.0%)	0(0.0%)	0(0.0%)	0(0.0%)
	Total	170	143	7	3	1	16
	CASS4:rs6024870,chr20:56422512:G>A
		Number of participants (n,%)	EUR (n,%)	AFR (n,%)	AMR (n,%)	EAS (n,%)	SAS (n,%)
	ε3/ε3	10(5.88%)	9(6.29%)	0(0.0%)	0(0.0%)	0(0.0%)	1(6.25%)
	ε3/ε4	10(5.88%)	10(6.99%)	0(0.0%)	0(0.0%)	0(0.0%)	0(0.0%)
	ε2/ε4 or ε1/ε3	0(0.0%)	0(0.0%)	0(0.0%)	0(0.0%)	0(0.0%)	0(0.0%)
	ε2/ε3	1(0.59%)	1( 0.7%)	0(0.0%)	0(0.0%)	0(0.0%)	0(0.0%)
	ε4/ε4	4(2.35%)	3(2.10%)	0(0.0%)	1(33.33%)	0(0.0%)	0(0.0%)
	Total	170	143	7	3	1	16
	EPHA1:rs11762262,chr7:143410783:C>A
		Number of participants (n,%)	EUR (n,%)	AFR (n,%)	AMR (n,%)	EAS (n,%)	SAS (n,%)
	ε3/ε3	NP	NP	NP	NP	NP	NP
	ε3/ε4	NP	NP	NP	NP	NP	NP
	ε2/ε4 or ε1/ε3	NP	NP	NP	NP	NP	NP
	ε2/ε3	NP	NP	NP	NP	NP	NP
	ε4/ε4	NP	NP	NP	NP	NP	NP
	Total	170	143	7	3	1	16
	SPPL2A:rs59685680,chr15:50709337:T>G
		Number of participants (n,%)	EUR (n,%)	AFR (n,%)	AMR (n,%)	EAS (n,%)	SAS (n,%)
	ε3/ε3	25(14.71%)	22(15.38%)	0(0.0%)	0(0.0%)	1(100%)	2(12.5%)
	ε3/ε4	17(10%)	16(11.19%)	0(0.0%)	0(0.0%)	0(0.0%)	1(6.25%)
	ε2/ε4 or ε1/ε3	2(1.18%)	2(1.40%)	0(0.0%)	0(0.0%)	0(0.0%)	0(0.0%)
	ε2/ε3	2(1.18%)	2(1.40%)	0(0.0%)	0(0.0%)	0(0.0%)	0(0.0%)
	ε4/ε4	11(6.47%)	11(7.69%)	0(0.0%)	0(0.0%)	0(0.0%)	0(0.0%)
	Total	170	143	7	3	1	16
	APP:rs63750847,chr21:25897620:C>T
		Number of participants (n,%)	EUR (n,%)	AFR (n,%)	AMR (n,%)	EAS (n,%)	SAS (n,%)
	ε3/ε3	NP	NP	NP	NP	NP	NP
	ε3/ε4	NP	NP	NP	NP	NP	NP
	ε2/ε4 or ε1/ε3	NP	NP	NP	NP	NP	NP
	ε2/ε3	NP	NP	NP	NP	NP	NP
	ε4/ε4	NP	NP	NP	NP	NP	NP
	Total	170	143	7	3	1	16
	PLCG2:rs72824905,chr16:81908423:C>G
		Number of participants (n,%)	EUR (n,%)	AFR (n,%)	AMR (n,%)	EAS (n,%)	SAS (n,%)
	ε3/ε3	0(0.0%)	0(0.0%)	0(0.0%)	0(0.0%)	0(0.0%)	0(0.0%)
	ε3/ε4	1(0.59%)	1(0.7%)	0(0.0%)	0(0.0%)	0(0.0%)	0(0.0%)
	ε2/ε4 or ε1/ε3	0(0.0%)	0(0.0%)	0(0.0%)	0(0.0%)	0(0.0%)	0(0.0%)
	ε2/ε3	0(0.0%)	0(0.0%)	0(0.0%)	0(0.0%)	0(0.0%)	0(0.0%)
	ε4/ε4	1(0.59%)	1(0.7%)	0(0.0%)	0(0.0%)	0(0.0%)	0(0.0%)
	Total	170	143	7	3	1	16
	Disease-modifying variants
	19q13.31: rs10423769,chr19:43100929:G>A
		Number of participants (n,%)	EUR (n,%)	AFR (n,%)	AMR (n,%)	EAS (n,%)	SAS (n,%)
	ε3/ε3	NP	NP	NP	NP	NP	NP
	ε3/ε4	NP	NP	NP	NP	NP	NP
	ε2/ε4 or ε1/ε3	NP	NP	NP	NP	NP	NP
	ε2/ε3	NP	NP	NP	NP	NP	NP
	ε4/ε4	NP	NP	NP	NP	NP	NP
	Total	170	143	7	3	1	16
	APOE:rs449647,chr19:44905307:A>T
		Number of participants (n,%)	EUR (n,%)	AFR (n,%)	AMR (n,%)	EAS (n,%)	SAS (n,%)
	ε3/ε3	21(12.35%)	17(11.89%)	1(14.29%)	0(0.0%)	0(0.0%)	3(18.76%)
	ε3/ε4	12(7.06%)	10(6.99%)	1(14.29%)	0(0.0%)	0(0.0%)	1(6.25%)
	ε2/ε4 or ε1/ε3	2(1.18%)	2(1.40%)	0(0.0%)	0(0.0%)	0(0.0%)	0(0.0%)
	ε2/ε3	7(4.12%)	7(4.90%)	0(0.0%)	0(0.0%)	0(0.0%)	0(0.0%)
	ε4/ε4	1(0.59%)	0(0.0%)	1(14.29%)	0(0.0%)	0(0.0%)	0(0.0%)
	Total	170	143	7	3	1	16
	FN1: rs140926439,chr2:215424292:C>T
		Number of participants (n,%)	EUR (n,%)	AFR (n,%)	AMR (n,%)	EAS (n,%)	SAS (n,%)
	ε3/ε3	0(0.0%)	0(0.0%)	0(0.0%)	0(0.0%)	0(0.0%)	0(0.0%)
	ε3/ε4	1(0.59%)	1( 0.7%)	0(0.0%)	0(0.0%)	0(0.0%)	0(0.0%)
	ε2/ε4 or ε1/ε3	0(0.0%)	0(0.0%)	0(0.0%)	0(0.0%)	0(0.0%)	0(0.0%)
	ε2/ε3	0(0.0%)	0(0.0%)	0(0.0%)	0(0.0%)	0(0.0%)	0(0.0%)
	ε4/ε4	0(0.0%)	0(0.0%)	0(0.0%)	0(0.0%)	0(0.0%)	0(0.0%)
	Total	170	143	7	3	1	16
	FN1: rs116558455,chr2:215386857:G>A
		Number of participants (n,%)	EUR (n,%)	AFR (n,%)	AMR (n,%)	EAS (n,%)	SAS (n,%)
	ε3/ε3	NP	NP	NP	NP	NP	NP
	ε3/ε4	NP	NP	NP	NP	NP	NP
	ε2/ε4 or ε1/ε3	NP	NP	NP	NP	NP	NP
	ε2/ε3	NP	NP	NP	NP	NP	NP
	ε4/ε4	NP	NP	NP	NP	NP	NP
	Total	170	143	7	3	1	16
	RELN: rs201731543,chr7:103472855:T>C
		Number of participants (n,%)	EUR (n,%)	AFR (n,%)	AMR (n,%)	EAS (n,%)	SAS (n,%)
	ε3/ε3	NP	NP	NP	NP	NP	NP
	ε3/ε4	NP	NP	NP	NP	NP	NP
	ε2/ε4 or ε1/ε3	NP	NP	NP	NP	NP	NP
	ε2/ε3	NP	NP	NP	NP	NP	NP
	ε4/ε4	NP	NP	NP	NP	NP	NP
	Total	170	143	7	3	1	16
	TOMM40:rs11556505,chr19:44892887:C>T
		Number of participants (n,%)	EUR (n,%)	AFR (n,%)	AMR (n,%)	EAS (n,%)	SAS (n,%)
	ε3/ε3	8(4.71%)	6(4.20%)	0(0.0%)	0(0.0%)	0(0.0%)	2(12.5%)
	ε3/ε4	54(31.76%)	45(31.47%)	1(14.29%)	0(0.0%)	0(0.0%)	8(50%)
	ε2/ε4 or ε1/ε3	2(1.18%)	2(1.40%)	0(0.0%)	0(0.0%)	0(0.0%)	0(0.0%)
	ε2/ε3	0(0.0%)	0(0.0%)	0(0.0%)	0(0.0%)	0(0.0%)	0(0.0%)
	ε4/ε4	18(10.59%)	17(11.89%)	0(0.0%)	1(33.33%)	0(0.0%)	0(0.0%)
	Total	170	143	7	3	1	16
	RAB10:rs142787485,chr2:26135287:A>G
		Number of participants (n,%)	EUR (n,%)	AFR (n,%)	AMR (n,%)	EAS (n,%)	SAS (n,%)
	ε3/ε3	3(1.76%)	3(2.10%)	0(0.0%)	0(0.0%)	0(0.0%)	0(0.0%)
	ε3/ε4	3(1.76%)	3(2.10%)	0(0.0%)	0(0.0%)	0(0.0%)	0(0.0%)
	ε2/ε4 or ε1/ε3	1(0.59%)	1( 0.7%)	0(0.0%)	0(0.0%)	0(0.0%)	0(0.0%)
	ε2/ε3	0(0.0%)	0(0.0%)	0(0.0%)	0(0.0%)	0(0.0%)	0(0.0%)
	ε4/ε4	0(0.0%)	0(0.0%)	0(0.0%)	0(0.0%)	0(0.0%)	0(0.0%)
	Total	170	143	7	3	1	16
	LRRC37A: rs2732703,chr17:46275856:T>G
		Number of participants (n,%)	EUR (n,%)	AFR (n,%)	AMR (n,%)	EAS (n,%)	SAS (n,%)
	ε3/ε3	NP	NP	NP	NP	NP	NP
	ε3/ε4	NP	NP	NP	NP	NP	NP
	ε2/ε4 or ε1/ε3	NP	NP	NP	NP	NP	NP
	ε2/ε3	NP	NP	NP	NP	NP	NP
	ε4/ε4	NP	NP	NP	NP	NP	NP
	Total	170	143	7	3	1	16
	NFIC: rs9749589,chr19:3405594:T>A
		Number of participants (n,%)	EUR (n,%)	AFR (n,%)	AMR (n,%)	EAS (n,%)	SAS (n,%)
	ε3/ε3	21(12.35%)	18(12.59%)	1(14.29%)	1(33.33%)	0(0.0%)	1(6.25%)
	ε3/ε4	25(14.71%)	20(13.99%)	2(28.57%)	0(0.0%)	0(0.0%)	3(18.76%)
	ε2/ε4 or ε1/ε3	0(0.0%)	0(0.0%)	0(0.0%)	0(0.0%)	0(0.0%)	0(0.0%)
	ε2/ε3	4(2.35%)	3(2.10%)	0(0.0%)	0(0.0%)	0(0.0%)	1(6.25%)
	ε4/ε4	4(2.35%)	3(2.10%)	1(14.29%)	0(0.0%)	0(0.0%)	0(0.0%)
	Total	170	143	7	3	1	16
	APOE3 Christchurch :rs121918393,chr19:44908756:C>A
		Number of participants (n,%)	EUR (n,%)	AFR (n,%)	AMR (n,%)	EAS (n,%)	SAS (n,%)
	ε3/ε3	NP	NP	NP	NP	NP	NP
	ε3/ε4	NP	NP	NP	NP	NP	NP
	ε2/ε4 or ε1/ε3	NP	NP	NP	NP	NP	NP
	ε2/ε3	NP	NP	NP	NP	NP	NP
	ε4/ε4	NP	NP	NP	NP	NP	NP
	Total	170	143	7	3	1	16
Controls
	Protective variants
	ABCA7:rs72973581,chr19:1043104:G>A
		Number of participants (n,%)	EUR (n,%)	AFR (n,%)	AMR (n,%)	EAS (n,%)	SAS (n,%)
	ε3/ε3	234(6.79%)	219(7.21%)	0(0.0%)	7(8.14%)	0(0.0%)	8(3.32%)
	ε3/ε4	82(2.38%)	80(2.63%)	0(0.0%)	0(0.0%)	0(0.0%)	2(0.83%)
	ε2/ε4 or ε1/ε3	6(0.17%)	5(0.16%)	1(1.61%)	0(0.0%)	0(0.0%)	0(0.0%)
	ε2/ε3	46(1.33%)	45(1.48%)	0(0.0%)	1(1.16%)	0(0.0%)	0(0.0%)
	ε4/ε4	10(0.29%)	10(0.33%)	0(0.0%)	0(0.0%)	0(0.0%)	0(0.0%)
	ε2/ε2	4(0.12%)	2(0.07%)	0(0.0%)	2(2.33%)	0(0.0%)	0(0.0%)
	Total	3448	3037	62	86	22	241
	APP:rs466433,chr21:26171645:A>G
		Number of participants (n,%)	EUR (n,%)	AFR (n,%)	AMR (n,%)	EAS (n,%)	SAS (n,%)
	ε3/ε3	128(3.71%)	87(2.86%)	8(12.9%)	3(3.49%)	6(27.27%)	24(9.96%)
	ε3/ε4	51(1.48%)	41(1.35%)	6(9.68%)	1(1.16%)	1(4.55%)	2(0.83%)
	ε2/ε4 or ε1/ε3	5(0.15%)	4(0.13%)	0(0.0%)	0(0.0%)	1(4.55%)	0(0.0%)
	ε2/ε3	29(0.84%)	24(0.79%)	2(3.23%)	0(0.0%)	1(4.55%)	2(0.83%)
	ε4/ε4	3(0.09%)	1(0.03%)	1(1.61%)	0(0.0%)	0(0.0%)	1(0.41%)
	ε2/ε2	1(0.03%)	0(0.0%)	0(0.0%)	1(1.16%)	0(0.0%)	0(0.0%)
	Total	3448	3037	62	86	22	241
	APP:rs364048,chr21:26171723:T>C
		Number of participants (n,%)	EUR (n,%)	AFR (n,%)	AMR (n,%)	EAS (n,%)	SAS (n,%)
	ε3/ε3	131(3.8%)	89(2.93%)	9(14.52%)	3(3.49%)	6(27.27%)	24(9.96%)
	ε3/ε4	51(1.48%)	41(1.35%)	6(9.68%)	1(1.16%)	1(4.55%)	2(0.83%)
	ε2/ε4 or ε1/ε3	5(0.15%)	4(0.13%)	0(0.0%)	0(0.0%)	1(4.55%)	0(0.0%)
	ε2/ε3	29(0.84%)	24(0.79%)	2(3.23%)	0(0.0%)	1(4.55%)	2(0.83%)
	ε4/ε4	3(0.09%)	1(0.03%)	1(1.61%)	0(0.0%)	0(0.0%)	1(0.41%)
	ε2/ε2	1(0.03%)	0(0.0%)	0(0.0%)	1(1.16%)	0(0.0%)	0(0.0%)
	Total	3448	3037	62	86	22	241
	NOCT:rs13116075,chr4:139008878:A>G
		Number of participants (n,%)	EUR (n,%)	AFR (n,%)	AMR (n,%)	EAS (n,%)	SAS (n,%)
	ε3/ε3	544(15.78%)	498(16.4%)	2(3.23%)	12(13.95%)	0(0.0%)	32(13.28%)
	ε3/ε4	222(6.44%)	209(6.88%)	0(0.0%)	6(6.98%)	0(0.0%)	7(2.9%)
	ε2/ε4 or ε1/ε3	13(0.38%)	12(0.4%)	1(1.61%)	0(0.0%)	0(0.0%)	0(0.0%)
	ε2/ε3	117(3.39%)	110(3.62%)	0(0.0%)	3(3.49%)	0(0.0%)	4(1.66%)
	ε4/ε4	20(0.58%)	20(0.66%)	0(0.0%)	0(0.0%)	0(0.0%)	0(0.0%)
	ε2/ε2	7(0.2%)	7(0.23%)	0(0.0%)	0(0.0%)	0(0.0%)	0(0.0%)
	Total	3448	3037	62	86	22	241
	SORL1:rs11218343,chr11:121564878:T>C
		Number of participants (n,%)	EUR (n,%)	AFR (n,%)	AMR (n,%)	EAS (n,%)	SAS (n,%)
	ε3/ε3	177(5.13%)	128(4.21%)	4(6.45%)	9(10.47%)	8(36.36%)	28(11.62%)
	ε3/ε4	72(2.09%)	59(1.94%)	3(4.84%)	4(4.65%)	2(9.09%)	4(1.66%)
	ε2/ε4 or ε1/ε3	4(0.12%)	2(0.07%)	2(3.23%)	0(0.0%)	0(0.0%)	0(0.0%)
	ε2/ε3	33(0.96%)	27(0.89%)	2(3.23%)	0(0.0%)	3(13.64%)	1(0.41%)
	ε4/ε4	4(0.12%)	3(0.1%)	0(0.0%)	1(1.16%)	0(0.0%)	0(0.0%)
	ε2/ε2	8(0.23%)	4(0.13%)	1(1.61%)	2(2.33%)	0(0.0%)	1(0.41%)
	Total	3448	3037	62	86	22	241
	SLC24A4:rs12881735,chr14:92466484:T>C
		Number of participants (n,%)	EUR (n,%)	AFR (n,%)	AMR (n,%)	EAS (n,%)	SAS (n,%)
	ε3/ε3	718(20.82%)	624(20.55%)	3(4.84%)	27(31.4%)	2(9.09%)	62(25.73%)
	ε3/ε4	351(10.18%)	332(10.93%)	6(9.68%)	3(3.49%)	0(0.0%)	10(4.15%)
	ε2/ε4 or ε1/ε3	35(1.02%)	32(1.05%)	2(3.23%)	0(0.0%)	0(0.0%)	1(0.41%)
	ε2/ε3	136(3.94%)	128(4.21%)	3(4.84%)	4(4.65%)	0(0.0%)	1(0.41%)
	ε4/ε4	35(1.02%)	33(1.09%)	1(1.61%)	0(0.0%)	0(0.0%)	1(0.41%)
	ε2/ε2	7(0.2%)	7(0.23%)	0(0.0%)	0(0.0%)	0(0.0%)	0(0.0%)
	Total	3448	3037	62	86	22	241
	CASS4:rs6024870,chr20:56422512:G>A
		Number of participants (n,%)	EUR (n,%)	AFR (n,%)	AMR (n,%)	EAS (n,%)	SAS (n,%)
	ε3/ε3	336(9.74%)	306(10.08%)	6(9.68%)	17(19.77%)	0(0.0%)	7(2.9%)
	ε3/ε4	117(3.39%)	106(3.49%)	6(9.68%)	4(4.65%)	0(0.0%)	1(0.41%)
	ε2/ε4 or ε1/ε3	10(0.29%)	10(0.33%)	0(0.0%)	0(0.0%)	0(0.0%)	0(0.0%)
	ε2/ε3	75(2.18%)	72(2.37%)	1(1.61%)	2(2.33%)	0(0.0%)	0(0.0%)
	ε4/ε4	1(0.03%)	0(0.0%)	0(0.0%)	0(0.0%)	0(0.0%)	1(0.41%)
	ε2/ε2	4(0.12%)	4(0.13%)	0(0.0%)	0(0.0%)	0(0.0%)	0(0.0%)
	Total	3448	3037	62	86	22	241
	EPHA1:rs11762262,chr7:143410783:C>A
		Number of participants (n,%)	EUR (n,%)	AFR (n,%)	AMR (n,%)	EAS (n,%)	SAS (n,%)
	ε3/ε3	NP	NP	NP	NP	NP	NP
	ε3/ε4	NP	NP	NP	NP	NP	NP
	ε2/ε4 or ε1/ε3	NP	NP	NP	NP	NP	NP
	ε2/ε3	NP	NP	NP	NP	NP	NP
	ε4/ε4	NP	NP	NP	NP	NP	NP
	ε2/ε2	NP	NP	NP	NP	NP	NP
	Total	3448	3037	62	86	22	241
	SPPL2A:rs59685680,chr15:50709337:T>G
		Number of participants (n,%)	EUR (n,%)	AFR (n,%)	AMR (n,%)	EAS (n,%)	SAS (n,%)
	ε3/ε3	709(20.56%)	626(20.61%)	5(8.06%)	19(22.09%)	11(50%)	48(19.92%)
	ε3/ε4	277(8.03%)	257(8.46%)	3(4.84%)	7(8.14%)	2(9.09%)	8(3.32%)
	ε2/ε4 or ε1/ε3	26(0.75%)	24(0.79%)	1(1.61%)	0(0.0%)	0(0.0%)	1(0.41%)
	ε2/ε3	151(4.38%)	140(4.61%)	0(0.0%)	2(2.33%)	3(13.64%)	6(2.49%)
	ε4/ε4	19(0.55%)	19(0.63%)	0(0.0%)	0(0.0%)	0(0.0%)	0(0.0%)
	ε2/ε2	7(0.2%)	7(0.23%)	0(0.0%)	0(0.0%)	0(0.0%)	0(0.0%)
	Total	3448	3037	62	86	22	241
	APP:rs63750847,chr21:25897620:C>T
		Number of participants (n,%)	EUR (n,%)	AFR (n,%)	AMR (n,%)	EAS (n,%)	SAS (n,%)
	ε3/ε3	NP	NP	NP	NP	NP	NP
	ε3/ε4	NP	NP	NP	NP	NP	NP
	ε2/ε4 or ε1/ε3	NP	NP	NP	NP	NP	NP
	ε2/ε3	NP	NP	NP	NP	NP	NP
	ε4/ε4	NP	NP	NP	NP	NP	NP
	ε2/ε2	NP	NP	NP	NP	NP	NP
	Total	3448	3037	62	86	22	241
	PLCG2:rs72824905,chr16:81908423:C>G
		Number of participants (n,%)	EUR (n,%)	AFR (n,%)	AMR (n,%)	EAS (n,%)	SAS (n,%)
	ε3/ε3	38(1.1%)	37(1.22%)	0(0.0%)	0(0.0%)	0(0.0%)	1(0.41%)
	ε3/ε4	12(0.35%)	12(0.4%)	0(0.0%)	0(0.0%)	0(0.0%)	0(0.0%)
	ε2/ε4 or ε1/ε3	4(0.12%)	4(0.13%)	0(0.0%)	0(0.0%)	0(0.0%)	0(0.0%)
	ε2/ε3	6(0.17%)	6(0.2%)	0(0.0%)	0(0.0%)	0(0.0%)	0(0.0%)
	ε4/ε4	0(0.0%)	0(0.0%)	0(0.0%)	0(0.0%)	0(0.0%)	0(0.0%)
	ε2/ε2	0(0.0%)	0(0.0%)	0(0.0%)	0(0.0%)	0(0.0%)	0(0.0%)
	Total	3448	3037	62	86	22	241
	Disease-modifying variants
	19q13.31: rs10423769,chr19:43100929:G>A
		Number of participants (n,%)	EUR (n,%)	AFR (n,%)	AMR (n,%)	EAS (n,%)	SAS (n,%)
	ε3/ε3	18(0.52%)	14(0.46%)	4(6.45%)	0(0.0%)	0(0.0%)	0(0.0%)
	ε3/ε4	10(0.29%)	5(0.16%)	5(8.06%)	0(0.0%)	0(0.0%)	0(0.0%)
	ε2/ε4 or ε1/ε3	1(0.03%)	0(0.0%)	1(1.61%)	0(0.0%)	0(0.0%)	0(0.0%)
	ε2/ε3	2(0.06%)	0(0.0%)	2(3.23%)	0(0.0%)	0(0.0%)	0(0.0%)
	ε4/ε4	2(0.06%)	1(0.03%)	1(1.61%)	0(0.0%)	0(0.0%)	0(0.0%)
	ε2/ε2	0(0.0%)	0(0.0%)	0(0.0%)	0(0.0%)	0(0.0%)	0(0.0%)
	Total	3448	3037	62	86	22	241
	APOE:rs449647,chr19:44905307:A>T
		Number of participants (n,%)	EUR (n,%)	AFR (n,%)	AMR (n,%)	EAS (n,%)	SAS (n,%)
	ε3/ε3	594(17.23%)	492(16.2%)	9(14.52%)	30(34.88%)	0(0.0%)	63(26.14%)
	ε3/ε4	141(4.09%)	118(3.89%)	13(20.97%)	4(4.65%)	0(0.0%)	6(2.49%)
	ε2/ε4 or ε1/ε3	46(1.33%)	41(1.35%)	3(4.84%)	1(1.16%)	0(0.0%)	1(0.41%)
	ε2/ε3	279(8.09%)	257(8.46%)	3(4.84%)	4(4.65%)	0(0.0%)	15(6.22%)
	ε4/ε4	3(0.09%)	1(0.03%)	1(1.61%)	0(0.0%)	0(0.0%)	1(0.41%)
	ε2/ε2	16(0.46%)	16(0.53%)	0(0.0%)	0(0.0%)	0(0.0%)	0(0.0%)
	Total	3448	3037	62	86	22	241
	FN1: rs140926439,chr2:215424292:C>T
		Number of participants (n,%)	EUR (n,%)	AFR (n,%)	AMR (n,%)	EAS (n,%)	SAS (n,%)
	ε3/ε3	18(0.52%)	18(0.59%)	0(0.0%)	0(0.0%)	0(0.0%)	0(0.0%)
	ε3/ε4	7(0.2%)	7(0.23%)	0(0.0%)	0(0.0%)	0(0.0%)	0(0.0%)
	ε2/ε4 or ε1/ε3	1(0.03%)	1(0.03%)	0(0.0%)	0(0.0%)	0(0.0%)	0(0.0%)
	ε2/ε3	4(0.12%)	4(0.13%)	0(0.0%)	0(0.0%)	0(0.0%)	0(0.0%)
	ε4/ε4	1(0.03%)	1(0.03%)	0(0.0%)	0(0.0%)	0(0.0%)	0(0.0%)
	ε2/ε2	0(0.0%)	0(0.0%)	0(0.0%)	0(0.0%)	0(0.0%)	0(0.0%)
	Total	3448	3037	62	86	22	241
	FN1: rs116558455,chr2:215386857:G>A
		Number of participants (n,%)	EUR (n,%)	AFR (n,%)	AMR (n,%)	EAS (n,%)	SAS (n,%)
	ε3/ε3	NP	NP	NP	NP	NP	NP
	ε3/ε4	NP	NP	NP	NP	NP	NP
	ε2/ε4 or ε1/ε3	NP	NP	NP	NP	NP	NP
	ε2/ε3	NP	NP	NP	NP	NP	NP
	ε4/ε4	NP	NP	NP	NP	NP	NP
	ε2/ε2	NP	NP	NP	NP	NP	NP
	Total	3448	3037	62	86	22	241
	RELN: rs201731543,chr7:103472855:T>C
		Number of participants (n,%)	EUR (n,%)	AFR (n,%)	AMR (n,%)	EAS (n,%)	SAS (n,%)
	ε3/ε3	NP	NP	NP	NP	NP	NP
	ε3/ε4	NP	NP	NP	NP	NP	NP
	ε2/ε4 or ε1/ε3	NP	NP	NP	NP	NP	NP
	ε2/ε3	NP	NP	NP	NP	NP	NP
	ε4/ε4	NP	NP	NP	NP	NP	NP
	ε2/ε2	NP	NP	NP	NP	NP	NP
	Total	3448	3037	62	86	22	241
	TOMM40:rs11556505,chr19:44892887:C>T
		Number of participants (n,%)	EUR (n,%)	AFR (n,%)	AMR (n,%)	EAS (n,%)	SAS (n,%)
	ε3/ε3	160(4.64%)	134(4.41%)	5(8.06%)	2(2.33%)	0(0.0%)	19(7.88%)
	ε3/ε4	574(16.65%)	530(17.45%)	6(9.68%)	7(8.14%)	2(9.09%)	29(12.03%)
	ε2/ε4 or ε1/ε3	50(1.45%)	46(1.51%)	1(1.61%)	1(1.16%)	1(4.55%)	1(0.41%)
	ε2/ε3	22(0.64%)	20(0.66%)	0(0.0%)	1(1.16%)	0(0.0%)	1(0.41%)
	ε4/ε4	61(1.77%)	60(1.98%)	1(1.61%)	0(0.0%)	0(0.0%)	0(0.0%)
	ε2/ε2	0(0.0%)	0(0.0%)	0(0.0%)	0(0.0%)	0(0.0%)	0(0.0%)
	Total	3448	3037	62	86	22	241
	RAB10:rs142787485,chr2:26135287:A>G
		Number of participants (n,%)	EUR (n,%)	AFR (n,%)	AMR (n,%)	EAS (n,%)	SAS (n,%)
	ε3/ε3	162(4.7%)	152(5%)	1(1.61%)	5(5.81%)	0(0.0%)	4(1.66%)
	ε3/ε4	66(1.91%)	62(2.04%)	0(0.0%)	2(2.33%)	0(0.0%)	2(0.83%)
	ε2/ε4 or ε1/ε3	6(0.17%)	6(0.2%)	0(0.0%)	0(0.0%)	0(0.0%)	0(0.0%)
	ε2/ε3	42(1.22%)	37(1.22%)	0(0.0%)	1(1.16%)	0(0.0%)	4(1.66%)
	ε4/ε4	3(0.09%)	3(0.1%)	0(0.0%)	0(0.0%)	0(0.0%)	0(0.0%)
	ε2/ε2	1(0.03%)	1(0.03%)	0(0.0%)	0(0.0%)	0(0.0%)	0(0.0%)
	Total	3448	3037	62	86	22	241
	LRRC37A: rs2732703,chr17:46275856:T>G
		Number of participants (n,%)	EUR (n,%)	AFR (n,%)	AMR (n,%)	EAS (n,%)	SAS (n,%)
	ε3/ε3	NP	NP	NP	NP	NP	NP
	ε3/ε4	NP	NP	NP	NP	NP	NP
	ε2/ε4 or ε1/ε3	NP	NP	NP	NP	NP	NP
	ε2/ε3	NP	NP	NP	NP	NP	NP
	ε4/ε4	NP	NP	NP	NP	NP	NP
	ε2/ε2	NP	NP	NP	NP	NP	NP
	Total	3448	3037	62	86	22	241
	NFIC: rs9749589,chr19:3405594:T>A
		Number of participants (n,%)	EUR (n,%)	AFR (n,%)	AMR (n,%)	EAS (n,%)	SAS (n,%)
	ε3/ε3	544(15.78%)	454(14.95%)	9(14.52%)	13(15.12%)	0(0.0%)	68(28.22%)
	ε3/ε4	211(6.12%)	197(6.49%)	4(6.45%)	3(3.49%)	0(0.0%)	7(2.9%)
	ε2/ε4 or ε1/ε3	25(0.73%)	23(0.76%)	2(3.23%)	0(0.0%)	0(0.0%)	0(0.0%)
	ε2/ε3	107(3.1%)	95(3.13%)	4(6.45%)	4(4.65%)	0(0.0%)	4(1.66%)
	ε4/ε4	24(0.7%)	22(0.72%)	2(3.23%)	0(0.0%)	0(0.0%)	0(0.0%)
	ε2/ε2	5(0.15%)	3(0.1%)	1(1.61%)	1(1.16%)	0(0.0%)	0(0.0%)
	Total	3448	3037	62	86	22	241
	APOE3 Christchurch :rs121918393,chr19:44908756:C>A
		Number of participants (n,%)	EUR (n,%)	AFR (n,%)	AMR (n,%)	EAS (n,%)	SAS (n,%)
	ε3/ε3	NP	NP	NP	NP	NP	NP
	ε3/ε4	NP	NP	NP	NP	NP	NP
	ε2/ε4 or ε1/ε3	NP	NP	NP	NP	NP	NP
	ε2/ε3	NP	NP	NP	NP	NP	NP
	ε4/ε4	NP	NP	NP	NP	NP	NP
	ε2/ε2	NP	NP	NP	NP	NP	NP
	Total	3448	3037	62	86	22	241
	NP, Not present in dataset; The analysis of variants included 170 cases and 3448 controls as 10 cases and 31 controls were not available for genotypes.
