## Supplementary Table 12 for "Biobank-scale characterization of Alzheimer’s disease and related dementias identifies potential disease-causing variants, risk factors, and genetic modifiers across diverse ancestries"

### Sheet: Supplementary Table 12
Supplementary Table 12- Combined results of data for individuals carrying both APOE genotypes and protective or disease-modifying variants in patients and controls across AoU, UKB, ADSP, 100KGP, and AMP PD
Proportion of individuals carrying both APOE ε4/ε4 genotypes and protective or disease-modifying variants within the total population of each ancestry
Alzheimer’s disease												Related Dementias												Controls
Variants	EUR(%)	AFR(%)	AMR(%)	EAS(%)	SAS(%)	MDE(%)	AJ(%)	FIN(%)	AAC(%)	CAS(%)	CAH(%)	Variants	EUR(%)	AFR(%)	AMR(%)	EAS(%)	SAS(%)	MDE(%)	AJ(%)	FIN(%)	AAC(%)	CAS(%)	CAH(%)	Variants	EUR(%)	AFR(%)	AMR(%)	EAS(%)	SAS(%)	MDE(%)	AJ(%)	FIN(%)	AAC(%)	CAS(%)	CAH(%)
ABCA7:rs72973581	1.01	0.13	0.26	0	0	0	0.98	9.09	0.17	0	0.28	ABCA7:rs72973581	0.32	0.41	0	0	0	0	0.39	0	0	0	0	ABCA7:rs72973581	0.06	0.06	0.02	0	0	0	0.2	0	0.08	0	0
APP:rs466433	0.52	3.62	0.61	6.25	0	0	0	0	4.36	0	1.12	APP:rs466433	0.35	2.44	0	0	2.08	0	0	0	1.19	3.33	0	APP:rs466433	0.07	1.45	0.2	0.52	0.18	0	0	0	1.18	0.27	0.49
APP:rs364048	0.53	3.76	0.61	6.25	0	0	0	0	4.36	0	1.12	APP:rs364048	0.36	2.85	0	0	2.08	0	0	0	1.19	3.33	0	APP:rs364048	0.07	1.48	0.2	0.52	0.18	0	0	0	1.22	0.27	0.54
NOCT:rs13116075	2.18	0.13	0.26	0	0	0	2.45	9.09	1.54	0	1.4	NOCT:rs13116075	0.9	0	0	0	0	0	1.54	0	1.79	0	0	NOCT:rs13116075	0.15	0.23	0.22	0.17	0.15	0	0.3	0	0.27	0	0.71
SORL1:rs11218343	0.52	1.34	0.61	4.69	0.44	2.7	0.82	9.09	1.79	0	0.56	SORL1:rs11218343	0.22	0	0	0	0	0	0	0	0	0	0	SORL1:rs11218343	0.03	0.28	0.17	0.17	0.15	0	0	0	0.23	0.27	0.33
SLC24A4:rs12881735	2.73	3.76	1.12	0	0	0	3.11	18.18	3.76	0	2.15	SLC24A4:rs12881735	1.27	0	1.36	0	0	0	1.93	0	1.79	0	0	SLC24A4:rs12881735	0.2	0.99	0.26	0.35	0.28	0	0.35	1.67	0.99	0.27	0.6
CASS4:rs6024870	1.12	1.88	0.61	0	0	2.7	1.64	0	1.88	0	1.4	CASS4:rs6024870	0.49	0.41	0.91	0	0	0	2.32	0	0	0	0	CASS4:rs6024870	0.06	0.62	0.09	0	0.06	0	0.35	0	0.34	0.27	0.43
EPHA1:rs11762262	0	0	0	0	0	0	0	0	0	0	0	EPHA1:rs11762262	0	0	0	0	0	0	0	0	0	0	0	EPHA1:rs11762262	0	0	0	0	0	0	0	0	0	0	0
SPPL2A:rs59685680	2.59	0.67	1.12	6.25	0	2.7	1.47	18.18	2.22	0	2.15	SPPL2A:rs59685680	1.04	0.41	1.36	0	0	0	2.7	0	0	0	0	SPPL2A:rs59685680	0.17	0.23	0.26	0.35	0.06	0	0.25	0	0.38	0.27	0.49
APP:rs63750847	0	0	0	0	0	0	0	0	0	0	0	APP:rs63750847	0	0	0	0	0	0	0	0	0	0	0	APP:rs63750847	0	0	0	0	0	0	0	0	0	0	0
PLCG2:rs72824905	0.12	0.13	0	0	0	0	0	0	0	0	0	PLCG2:rs72824905	0.06	0	0.45	0	0	0	0	0	0	0	0	PLCG2:rs72824905	0.004	0	0	0	0	0	0	0	0	0	0
19q13.31:rs10423769	0.02	2.42	0.26	0	0	0	0.33	0	2.31	0	1.03	19q13.31:rs10423769	0.01	0.81	0	0	0	0	0	0	2.38	0	0	19q13.31:rs10423769	0.001	1.02	0.02	0	0	0	0	0	0.68	0.27	0.33
APOE:rs449647	0.23	10.34	0.69	4.69	0.44	2.7	0	0	8.21	3.13	4.2	APOE:rs449647	0.13	5.28	1.36	0	2.08	0	0.39	0	4.17	0	0	APOE:rs449647	0.03	2.84	0.3	0.35	0.21	0	0	0	2.43	0.53	1.2
FN1:rs140926439	0.09	0	0	0	0	0	0	0	0	0	0	FN1:rs140926439	0.04	0	0	0	0	0	0	0	0	0	0	FN1:rs140926439	0.01	0	0	0	0	0	0	0	0	0	0
FN1:rs116558455	0	0.13	0	0	0	0	0	0	0	0	0	FN1:rs116558455	0	0	0	0	0	0	0	0	0	0	0	FN1:rs116558455	0	0.11	0	0	0	0	0	0	0.04	0	0
RELN:rs201731543	0	0	0	0	0	0	0	0	0	0	0	RELN:rs201731543	0	0	0	0	0	0	0	0	0	0	0	RELN:rs201731543	0	0	0	0	0	0	0	0	0	0	0
TOMM40:rs11556505	12.06	3.09	4.06	7.81	2.2	8.11	5.56	27.27	5.47	6.25	4.67	TOMM40:rs11556505	6.76	2.03	1.82	0	4.17	0	5.79	0	4.17	6.67	3.7	TOMM40:rs11556505	1.53	0.94	0.74	0.87	1.1	0.71	0.6	0	1.26	1.06	1.68
RAB10:rs142787485	0.56	0.13	0.17	0	0	0	0.16	0	0.34	0	0.19	RAB10:rs142787485	0.23	0	0	0	0	0	0.39	0	0	0	0	RAB10:rs142787485	0.03	0.03	0	0	0.12	0	0	0	0.08	0	0.05
LRRC37A:rs2732703	2.58	0.54	0.86	0	0	2.7	2.29	18.18	1.62	0	1.59	LRRC37A:rs2732703	0	0	0	0	0	0	0	0	0	0	0	LRRC37A:rs2732703	0.05	0.06	0.11	0	0.12	0	0.15	0	0.19	0	0.43
NFIC:rs9749589	0.06	0.27	0	0	0	0	0.33	0	0	0	0	NFIC:rs9749589	0.73	1.22	0.45	0	0	0	3.86	0	1.19	0	0	NFIC:rs9749589	0.1	0.62	0.06	0	0	0	0.15	1.67	0.34	0	0
APOE3 Christchurch:rs121918393	0	0	0	0	0	0	0	0	0	0	0	APOE3 Christchurch:rs121918393	0	0	0	0	0	0	0	0	0	0	0	APOE3 Christchurch:rs121918393	0	0	0	0	0	0	0	0	0	0	0
Proportion of individuals carrying both APOE ε4/ε4 genotypes and protective or disease-modifying variants among the total ε4/ε4 carriers of each ancestry
Alzheimer’s disease												Related Dementias												Controls
Variants	EUR(%)	AFR(%)	AMR(%)	EAS(%)	SAS(%)	MDE(%)	AJ(%)	FIN(%)	AAC(%)	CAS(%)	CAH(%)	Variants	EUR(%)	AFR(%)	AMR(%)	EAS(%)	SAS(%)	MDE(%)	AJ(%)	FIN(%)	AAC(%)	CAS(%)	CAH(%)	Variants	EUR(%)	AFR(%)	AMR(%)	EAS(%)	SAS(%)	MDE(%)	AJ(%)	FIN(%)	AAC(%)	CAS(%)	CAH(%)
ABCA7:rs72973581	7.74	0.99	5.66	0	0	0	12.24	25	1.31	0	3.7	ABCA7:rs72973581	4.19	5.88	0	0	0	0	4.35	0	0	0	0	ABCA7:rs72973581	3.51	1.32	1.92	0	0	0	20	0	2.3	0	0
APP:rs466433	4.02	26.73	13.21	66.67	0	0	0	0	33.33	0	14.81	APP:rs466433	4.66	35.29	0	0	40	0	0	0	15.38	50	0	APP:rs466433	3.99	33.77	21.15	50	15.38	0	0	0	35.63	16.67	23.68
APP:rs364048	4.1	27.72	13.21	66.67	0	0	0	0	33.33	0	14.81	APP:rs364048	4.81	41.18	0	0	40	0	0	0	15.38	50	0	APP:rs364048	3.99	34.44	21.15	50	15.38	0	0	0	36.78	16.67	26.32
NOCT:rs13116075	16.7	0.99	5.66	0	0	0	30.61	25	11.76	0	18.52	NOCT:rs13116075	11.96	0	0	0	0	0	17.39	0	23.08	0	0	NOCT:rs13116075	8.87	5.3	23.08	16.67	12.82	0	30	0	8.05	0	34.21
SORL1:rs11218343	4.02	9.9	13.21	50	16.67	33.33	10.2	25	13.73	0	7.41	SORL1:rs11218343	2.95	0	0	0	0	0	0	0	0	0	0	SORL1:rs11218343	1.52	6.62	17.31	16.67	12.82	0	0	0	6.9	16.67	15.79
SLC24A4:rs12881735	20.96	27.72	24.53	0	0	0	38.78	50	28.76	0	28.4	SLC24A4:rs12881735	16.93	0	33.33	0	0	0	21.74	0	23.08	0	0	SLC24A4:rs12881735	11.5	23.18	26.92	33.33	23.08	0	35	100	29.89	16.67	28.95
CASS4:rs6024870	8.58	13.86	13.21	0	0	33.33	20.41	0	14.38	0	18.52	CASS4:rs6024870	6.52	5.88	22.22	0	0	0	26.09	0	0	0	0	CASS4:rs6024870	3.51	14.57	9.62	0	5.13	0	35	0	10.34	16.67	21.05
EPHA1:rs11762262	0	0	0	0	0	0	0	0	0	0	0	EPHA1:rs11762262	0	0	0	0	0	0	0	0	0	0	0	EPHA1:rs11762262	0	0	0	0	0	0	0	0	0	0	0
SPPL2A:rs59685680	19.89	4.95	24.53	66.67	0	33.33	18.37	50	16.99	0	28.4	SPPL2A:rs59685680	13.82	5.88	33.33	0	0	0	30.43	0	0	0	0	SPPL2A:rs59685680	10.22	5.3	26.92	33.33	5.13	0	25	0	11.49	16.67	23.68
APP:rs63750847	0	0	0	0	0	0	0	0	0	0	0	APP:rs63750847	0	0	0	0	0	0	0	0	0	0	0	APP:rs63750847	0	0	0	0	0	0	0	0	0	0	0
PLCG2:rs72824905	0.91	0.99	0	0	0	0	0	0	0	0	0	PLCG2:rs72824905	0.78	0	11.11	0	0	0	0	0	0	0	0	PLCG2:rs72824905	0.24	0	0	0	0	0	0	0	0	0	0
19q13.31:rs10423769	0.15	17.82	5.66	0	0	0	4.08	0	17.65	0	13.58	19q13.31:rs10423769	0.16	11.76	0	0	0	0	0	0	30.77	0	0	19q13.31:rs10423769	0.08	23.84	1.92	0	0	0	0	0	20.69	16.67	15.79
APOE:rs449647	1.75	76.24	15.09	50	16.67	33.33	0	0	62.75	50	55.56	APOE:rs449647	1.71	76.47	33.33	0	40	0	4.35	0	53.85	0	0	APOE:rs449647	1.52	66.23	30.77	33.33	17.95	0	0	0	73.56	33.33	57.89
FN1:rs140926439	0.68	0	0	0	0	0	0	0	0	0	0	FN1:rs140926439	0.47	0	0	0	0	0	0	0	0	0	0	FN1:rs140926439	0.4	0	0	0	0	0	0	0	0	0	0
FN1:rs116558455	0	0.99	0	0	0	0	0	0	0	0	0	FN1:rs116558455	0	0	0	0	0	0	0	0	0	0	0	FN1:rs116558455	0	2.65	0	0	0	0	0	0	1.15	0	0
RELN:rs201731543	0	0	0	0	0	0	0	0	0	0	0	RELN:rs201731543	0	0	0	0	0	0	0	0	0	0	0	RELN:rs201731543	0	0	0	0	0	0	0	0	0	0	0
TOMM40:rs11556505	92.56	22.77	88.68	83.33	83.33	100	69.39	75	41.83	100	61.73	TOMM40:rs11556505	89.75	29.41	44.44	0	80	0	65.22	0	53.85	100	100	TOMM40:rs11556505	89.54	21.85	76.92	83.33	92.31	100	60	0	37.93	66.67	81.58
RAB10:rs142787485	4.33	0.99	3.77	0	0	0	2.04	0	2.61	0	2.47	RAB10:rs142787485	3.11	0	0	0	0	0	4.35	0	0	0	0	RAB10:rs142787485	1.68	0.66	0	0	10.26	0	0	0	2.3	0	2.63
LRRC37A:rs2732703	19.82	3.96	18.87	0	0	33.33	28.57	50	12.42	0	20.99	LRRC37A:rs2732703	0	0	0	0	0	0	0	0	0	0	0	LRRC37A:rs2732703	3.04	1.32	11.54	0	10.26	0	15	0	5.75	0	21.05
NFIC:rs9749589	0.46	1.98	0	0	0	0	4.08	0	0	0	0	NFIC:rs9749589	9.63	17.65	11.11	0	0	0	43.48	0	15.38	0	0	NFIC:rs9749589	6.15	14.57	5.77	0	0	0	15	100	10.34	0	0
APOE3 Christchurch:rs121918393	0	0	0	0	0	0	0	0	0	0	0	APOE3 Christchurch:rs121918393	0	0	0	0	0	0	0	0	0	0	0	APOE3 Christchurch:rs121918393	0	0	0	0	0	0	0	0	0	0	0
Proportion of individuals carrying both APOE ε4 and protective or disease-modifying variants among the total ε4 carriers of each ancestry
Alzheimer’s disease												Related Dementias												Controls
Variants	EUR(%)	AFR(%)	AMR(%)	EAS(%)	SAS(%)	MDE(%)	AJ(%)	FIN(%)	AAC(%)	CAS(%)	CAH(%)	Variants	EUR(%)	AFR(%)	AMR(%)	EAS(%)	SAS(%)	MDE(%)	AJ(%)	FIN(%)	AAC(%)	CAS(%)	CAH(%)	Variants	EUR(%)	AFR(%)	AMR(%)	EAS(%)	SAS(%)	MDE(%)	AJ(%)	FIN(%)	AAC(%)	CAS(%)	CAH(%)
ABCA7:rs72973581	6.93	1.36	3.29	0	1.33	6.67	7.23	25	2.63	0	2.59	ABCA7:rs72973581	4.22	2.65	2.74	0	0	0	3.45	0	2.56	0	0	ABCA7:rs72973581	3.18	0.61	3.56	0	3.37	0	10.94	0	2.86	2.94	3.19
APP:rs466433	4.35	30.16	15.26	45.45	8	0	0.29	0	30.09	13.33	14.94	APP:rs466433	4.36	36.28	6.85	33.33	20	0	0	0	25.64	30.77	30.77	APP:rs466433	4.55	32.82	17.51	35	16.83	0	0.86	8.33	28.02	17.65	15.74
APP:rs364048	4.39	30.74	15.26	45.45	8	0	0.29	0	30.35	13.33	14.94	APP:rs364048	4.41	38.05	6.85	33.33	20	0	0	0	28.21	30.77	30.77	APP:rs364048	4.56	33.13	17.6	35	16.83	0	0.86	8.33	28.57	17.65	16.17
NOCT:rs13116075	17.69	3.11	15.02	0	6.67	20	22.83	25	11.56	0	22.51	NOCT:rs13116075	12.36	5.31	21.92	0	7.5	25	19.83	66.67	10.26	7.69	0	NOCT:rs13116075	7.49	4.74	15.17	2	12.02	6.67	20.39	16.67	9.56	5.88	20.85
SORL1:rs11218343	3.89	11.87	10.8	45.45	8	26.67	10.69	16.67	13.14	13.33	11.55	SORL1:rs11218343	2.45	0	0	0	2.5	0	3.45	0	0	0	0	SORL1:rs11218343	1.23	7.35	11.8	9	12.82	0	5.36	0	8.24	4.41	13.19
SLC24A4:rs12881735	23.1	26.07	33.1	0	14.67	20	36.71	41.67	26.94	13.33	28.49	SLC24A4:rs12881735	15.75	9.73	32.88	0	5	25	28.45	33.33	19.23	0	0	SLC24A4:rs12881735	10.69	21.65	35.3	20	27.08	13.33	29.18	33.33	26.48	13.24	30.85
CASS4:rs6024870	8.87	12.45	12.91	0	1.33	26.67	25.72	0	16.95	0	17.13	CASS4:rs6024870	6.38	7.08	10.96	0	0	75	24.14	0	5.13	7.69	0	CASS4:rs6024870	4.18	15	11.8	0	2.56	6.67	27.47	0	15.27	8.82	19.79
EPHA1:rs11762262	0	0	0	0	0	0	0	0	0	0	0	EPHA1:rs11762262	0	0	0	0	0	0	0	0	0	0	0	EPHA1:rs11762262	0	0	0	0	0	0	0	0	0	0	0
SPPL2A:rs59685680	20.84	7.78	25.82	57.58	10.67	40	21.97	58.33	13.53	33.33	27.29	SPPL2A:rs59685680	13.6	8.85	32.88	0	2.5	25	24.14	33.33	7.69	15.38	0	SPPL2A:rs59685680	9.12	7.04	29.4	31	18.59	20	22.53	33.33	14.18	13.24	25.96
APP:rs63750847	0	0	0	0	0	0	0	0	0	0	0	APP:rs63750847	0	0	0	0	0	0	0	0	0	0	0	APP:rs63750847	0.01	0	0	0	0	0	0	0	0	0	0
PLCG2:rs72824905	0.89	0.39	1.17	0	1.33	0	2.31	0	0.26	0	0.4	PLCG2:rs72824905	0.52	0	2.74	0	0	0	1.72	0	0	0	0	PLCG2:rs72824905	0.42	0.15	0.94	0	0	0	0.21	0	0.33	0	0.21
19q13.31:rs10423769	0.15	18.09	3.99	0	0	0	3.76	0	18	0	11.35	19q13.31:rs10423769	0.19	12.39	5.48	0	0	0	0	0	20.51	0	0	19q13.31:rs10423769	0.1	22.11	2.25	0	0	0	2.79	0	19.12	2.94	10.21
APOE:rs449647	11.02	71.4	28.64	27.27	13.33	46.67	20.23	0	61.37	40	51.99	APOE:rs449647	11.91	60.18	31.51	0	20	25	15.52	0	51.28	23.08	15.38	APOE:rs449647	13.91	64.73	30.43	13	20.51	26.67	28.11	16.67	62.2	22.06	47.45
FN1:rs140926439	0.64	0	0.47	0	0	0	0	0	0.13	0	0	FN1:rs140926439	0.69	0	0	0	0	0	0	0	0	0	0	FN1:rs140926439	0.3	0	0.56	0	0	6.67	0	0	0.44	0	0.64
FN1:rs116558455	0.01	1.36	0	0	0	0	0	0	0.26	0	0.6	FN1:rs116558455	0	0	0	0	0	0	0	0	0	0	0	FN1:rs116558455	0	1.3	0.09	0	0	0	0	0	0.44	0	0.21
RELN:rs201731543	0	0	0	0	0	0	0	0	0	0	0	RELN:rs201731543	0	0	0	0	0	0	0	0	0	0	0	RELN:rs201731543	0	0	0	0	0	0	0	0	0	0	0
TOMM40:rs11556505	82.42	22.57	75.59	81.82	82.67	73.33	71.68	75	35.22	66.67	51.99	TOMM40:rs11556505	81.61	25.66	61.64	83.33	77.5	75	68.97	100	32.05	84.62	69.23	TOMM40:rs11556505	78.41	19.36	74.06	89	78.85	73.33	68.24	50	29.23	69.12	50.85
RAB10:rs142787485	4.76	0.78	3.29	0	1.33	0	5.2	0	2.1	0	3.98	RAB10:rs142787485	2.95	0	0	0	0	0	2.59	0	2.56	0	0	RAB10:rs142787485	2	0.99	2.25	0	4.49	6.67	3.65	0	1.54	4.41	4.04
LRRC37A:rs2732703	20.06	4.09	24.88	0	5.33	33.33	29.48	50	11.17	0	23.9	LRRC37A:rs2732703	0	0	0	0	0	0	0	0	0	0	0	LRRC37A:rs2732703	2.51	1.45	13.95	0	7.21	6.67	12.88	8.33	6.92	7.35	22.77
NFIC:rs9749589	0.51	1.17	1.17	0	0	0	1.45	0	0.26	0	0	NFIC:rs9749589	10.93	26.55	16.44	0	7.5	25	32.76	0	21.79	7.69	0	NFIC:rs9749589	5.43	14.31	6.18	1	1.44	0	18.88	25	11.43	0	0
APOE3 Christchurch:rs121918393	0	0	0	0	0	0	0	0	0	0	0	APOE3 Christchurch:rs121918393	0	0	0	0	0	0	0	0	0	0	0	APOE3 Christchurch:rs121918393	0.01	0	0	0	0	0	0	0	0	0	0
Total numbers were used for analysis in each cohort across all biobanks
Alzheimer’s disease
	EUR	AFR	AMR	EAS	SAS	MDE	AJ	FIN	AAC	CAS	CAH
AoU	333	32	71	7	2	1	50	0	41	2	0
ADSP	5720	661	1086	50	176	27	534	11	1117	20	1063
UKB	4051	52	0	7	49	9	27	0	12	10	8
Related Dementias
	EUR	AFR	AMR	EAS	SAS	MDE	AJ	FIN	AAC	CAS	CAH
AoU	974	175	214	19	10	6	103	2	144	7	0
AMP PD	2406	0	0	0	0	6	113	5	0	0	0
100KGP	143	7	3	1	16
UKB	5028	64	3	10	70	13	43	1	24	23	27
Controls
	EUR	AFR	AMR	EAS	SAS	MDE	AJ	FIN	AAC	CAS	CAH
AoU	8880	1305	1304	366	73	66	873	28	898	42	0
ADSP	4183	1682	3966	29	2279	9	457	12	1558	131	1667
AMP PD	2919	29	14	5	0	4	246	5	40	0	4
100KGP	3037	62	86	22	241
UKB	54423	445	48	154	672	62	416	15	133	204	169
Unknown genotypes were excluded from the analysis. Genotypes and ancestries not available in the 100KGP were also excluded.
The total numbers for each biobank and cohort used in the analysis were exactly the same as those used for the APOE genotyping.
Total ε4/ε4 carrier numbers were used for analysis in each cohort across all biobanks
Alzheimer’s disease
	EUR	AFR	AMR	EAS	SAS	MDE	AJ	FIN	AAC	CAS	CAH
AoU	23	5	1	0	1	0	7	0	3	0	0
ADSP	741	83	52	6	2	2	40	4	143	1	81
UKB	553	13	0	0	3	1	2	0	7	1	0
Related Dementias
	EUR	AFR	AMR	EAS	SAS	MDE	AJ	FIN	AAC	CAS	CAH
AoU	45	8	8	0	1	0	10	0	8	1	0
AMP PD	194	0	0	0	0	0	12	0	0	0	0
100KGP	19	1	1	0	0
UKB	386	8	0	0	4	0	1	0	5	1	1
Controls
	EUR	AFR	AMR	EAS	SAS	MDE	AJ	FIN	AAC	CAS	CAH
AoU	121	65	15	1	0	0	9	1	34	1	0
ADSP	113	66	36	3	29	0	7	0	47	4	34
AMP PD	53	0	0	0	0	0	1	0	0	0	0
100KGP	66	3	1	0	1
UKB	899	17	0	2	9	1	3	0	6	1	4
Total ε4 carrier numbers were used for analysis in each cohort across all biobanks
Alzheimer’s disease
	EUR	AFR	AMR	EAS	SAS	MDE	AJ	FIN	AAC	CAS	CAH
AoU	152	19	21	3	2	0	25	0	15	1	0
ADSP	4078	451	405	28	47	12	302	12	729	9	500
UKB	2973	44	0	2	26	3	19	0	17	5	2
Related Dementias
	EUR	AFR	AMR	EAS	SAS	MDE	AJ	FIN	AAC	CAS	CAH
AoU	356	69	70	5	3	0	42	0	61	5	0
AMP PD	1230	0	0	0	0	3	59	2	0	0	0
100KGP	92	6	2	0	8
UKB	2520	38	1	1	29	1	15	1	17	8	13
Controls
	EUR	AFR	AMR	EAS	SAS	MDE	AJ	FIN	AAC	CAS	CAH
AoU	2059	479	295	50	16	5	178	6	327	9	0
ADSP	1252	627	744	14	456	2	142	4	529	28	425
AMP PD	726	5	3	1	0	0	62	0	9	0	0
100KGP	861	26	15	3	39
UKB	13289	170	11	32	113	8	84	2	45	31	45
ε1/ε4, ε3/ε4, and ε4/ε4 genotypes were included in the analysis.
