## Supplementary Table 13 for "Biobank-scale characterization of Alzheimer’s disease and related dementias identifies potential disease-causing variants, risk factors, and genetic modifiers across diverse ancestries"

### Sheet: Supplementary Table 13
Supplementary Table 13- Assessment of the protective model in ADSP
	Protective_model <- glm(PHENO ~ Protective/disease-modifying variant + SEX + AGE + PC1 + PC2 + PC3 + PC4 + PC5, data = data, family = binomial)
	19q13.31: rs10423769, chr19:43100929:G>A
	Ancestry	EUR	AFR	AMR	EAS	SAS	MDE	AJ	FIN	AAC	CAS	CAH
	A1	A	A	A	A	A	A	A	A	A	A	A
	P	0.460811	0.6021	0.215674	NA	NA	0.789232	0.46266	NA	0.842912	NA	0.201781
	OR (L95_U95)	0.79711 (0.436315_1.45625)	0.949949 (0.783198_1.1522)	1.26959 (0.870087_1.85251)	NA	NA	1.89966 (0.0171931_209.893)	0.807628 (0.456669_1.4283)	NA	1.01806 (0.852894_1.21521)	NA	0.848645 (0.659614_1.09185)
	FN1: rs140926439, chr2:215424292:C>T
	Ancestry	EUR	AFR	AMR	EAS	SAS	MDE	AJ	FIN	AAC	CAS	CAH
	A1	T	T	T	T	T	T	T	T	T	T	T
	P	0.624741	NA	0.307612	NA	0.306116	NA	0.646988	NA	0.446239	NA	0.62443
	OR (L95_U95)	0.901768 (0.595883_1.36467)	NA	0.520872 (0.148782_1.82352)	NA	10.7595 (0.113702_1018.15)	NA	0.345993 (0.00368416_32.4935)	NA	0.589257 (0.1511_2.29797)	NA	0.701824 (0.17007_2.89621)
	FN1: rs116558455, chr2:215386857:G>A
	Ancestry	EUR	AFR	AMR	EAS	SAS	MDE	AJ	FIN	AAC	CAS	CAH
	A1	A	A	A	A	A	A	A	A	A	A	A
	P	0.848655	0.708221	0.899374	NA	NA	NA	NA	NA	0.146566	NA	0.82524
	OR (L95_U95)	1.19076 (0.198189_7.15432)	1.17958 (0.496691_2.80135)	1.33967 (0.0144069_124.574)	NA	NA	NA	NA	NA	0.434016 (0.140644_1.33934)	NA	0.848939 (0.198412_3.63232)
	RELN: rs201731543, Chr7:103472855: T>C
	Ancestry	EUR	AFR	AMR	EAS	SAS	MDE	AJ	FIN	AAC	CAS	CAH
	A1	NP	NP	NP	NP	NP	NP	NP	NP	NP	NP	NP
	P	NP	NP	NP	NP	NP	NP	NP	NP	NP	NP	NP
	OR (L95_U95)	NP	NP	NP	NP	NP	NP	NP	NP	NP	NP	NP
	ABCA7:rs72973581, Chr19:1043104: G>A
	Ancestry	EUR	AFR	AMR	EAS	SAS	MDE	AJ	FIN	AAC	CAS	CAH
	A1	A	A	A	A	A	A	A	A	A	A	A
	P	0.585793	0.348404	0.166883	0.728248	0.84534	0.465406	0.434408	0.154613	0.826755	0.276801	0.804177
	OR (L95_U95)	1.03467 (0.915299_1.16961)	1.63341 (0.58571_4.55518)	0.775803 (0.541289_1.11192)	0.416298 (0.00296831_58.3847)	1.08477 (0.478955_2.45684)	3.9748 (0.0977609_161.609)	0.832568 (0.525871_1.31814)	14.0585 (0.369234_535.273)	1.04796 (0.68891_1.59414)	0.27293 (0.0262844_2.83404)	0.948761 (0.626015_1.4379)
	APOE:rs449647, Chr19:44905307: A>T
	Ancestry	EUR	AFR	AMR	EAS	SAS	MDE	AJ	FIN	AAC	CAS	CAH
	A1	T	T	T	T	T	T	T	T	T	T	T
	P	2.19e-14	6.62e-06	0.921403	0.410879	0.71756	0.126724	0.000246962	0.657878	0.0596323	0.935904	0.490397
	OR (L95_U95)	0.723607 (0.66597_0.786231)	1.37695 (1.19808_1.58252)	1.00596 (0.894033_1.13189)	2.47276 (0.285812_21.3935)	0.940468 (0.67439_1.31153)	0.25441 (0.0439125_1.47394)	0.671781 (0.543053_0.831022)	0.43746 (0.0112664_16.986)	1.12355 (0.995282_1.26834)	1.03813 (0.417042_2.58418)	1.04671 (0.91935_1.19172)
	TOMM40:rs11556505, Chr19:44892887: C>T
	Ancestry	EUR	AFR	AMR	EAS	SAS	MDE	AJ	FIN	AAC	CAS	CAH
	A1	T	T	T	T	T	T	T	T	T	T	T
	P	4.86e-108	0.280115	5.78e-15	0.999971	0.290208	0.390511	0.00013708	0.726914	0.00011157	0.504467	2.85e-07
	OR (L95_U95)	2.29043 (2.12799_2.46527)	1.12056 (0.911434_1.37768)	1.76617 (1.53118_2.03722)	0.999981 (0.36233_2.75981)	1.18727 (0.863778_1.63191)	3.89111 (0.175077_86.4808)	1.61043 (1.26061_2.05732)	1.62127 (0.107672_24.4124)	1.38513 (1.17414_1.63403)	1.41907 (0.50777_3.96587)	1.56334 (1.31814_1.85415)
	APP:rs466433, Chr21:26171645: A>G
	Ancestry	EUR	AFR	AMR	EAS	SAS	MDE	AJ	FIN	AAC	CAS	CAH
	A1	G	G	G	G	G	G	G	G	G	G	G
	P	0.36276	0.0945054	0.719708	0.500891	0.655842	0.2197	0.926926	0.652941	0.839132	0.568981	0.111687
	OR (L95_U95)	0.914912 (0.755456_1.10803)	0.866344 (0.732239_1.02501)	0.969242 (0.8172_1.14957)	0.696507 (0.242964_1.99669)	0.913011 (0.611861_1.36238)	0.0306987 (0.0001178_8.00008)	1.06399 (0.282668_4.00495)	3.35501 (0.0171561_656.1)	0.98457 (0.847311_1.14406)	1.50978 (0.365789_6.23155)	0.841061 (0.67952_1.04101)
	APP:rs364048, Chr21:26171723: T>C
	Ancestry	EUR	AFR	AMR	EAS	SAS	MDE	AJ	FIN	AAC	CAS	CAH
	A1	C	C	C	C	C	C	C	C	C	C	C
	P	0.349413	0.138709	0.706965	0.500891	0.779498	0.2197	0.926926	0.652941	0.765357	0.602219	0.112419
	OR (L95_U95)	0.912993 (0.754508_1.10477)	0.8819 (0.746739_1.04153)	0.96786 (0.81629_1.14757)	0.696507 (0.242964_1.99669)	0.945108 (0.636557_1.40322)	0.0306987 (0.0001178_8.00008)	1.06399 (0.282668_4.00495)	3.35501 (0.0171561_656.1)	0.977497 (0.841789_1.13508)	1.44902 (0.359225_5.84501)	0.841917 (0.68077_1.04121)
	NOCT:rs13116075 , Chr4:139008878: A>G
	Ancestry	EUR	AFR	AMR	EAS	SAS	MDE	AJ	FIN	AAC	CAS	CAH
	A1	G	G	G	G	G	G	G	G	G	G	G
	P	0.0874581	0.658188	0.113149	0.66702	0.9558	0.661009	0.142146	0.231494	0.180217	0.107993	0.705767
	OR (L95_U95)	1.07114 (0.989957_1.15899)	1.10373 (0.712821_1.709)	0.865449 (0.723765_1.03487)	0.343613 (0.00264628_44.6173)	0.988192 (0.649261_1.50405)	1.89182 (0.109489_32.688)	0.831151 (0.649279_1.06397)	188.49 (0.0353377_1005400.0)	0.853469 (0.676933_1.07604)	0.10942 (0.00736793_1.62499)	0.965653 (0.80542_1.15776)
	SORL1:rs11218343 , Chr11:121564878: T>C
	Ancestry	EUR	AFR	AMR	EAS	SAS	MDE	AJ	FIN	AAC	CAS	CAH
	A1	C	C	C	C	C	C	C	C	C	C	C
	P	0.000466773	0.676859	0.0919471	0.527793	0.0984062	0.0777131	0.67248	0.890747	0.09219	0.469918	0.600774
	OR (L95_U95)	0.765677 (0.65932_0.889191)	0.950066 (0.746676_1.20886)	0.839766 (0.685412_1.02888)	1.39458 (0.496657_3.91586)	0.680424 (0.430984_1.07423)	47.7559 (0.65102_3503.15)	1.08473 (0.743971_1.58158)	0.662141 (0.00184549_237.569)	0.841187 (0.68782_1.02875)	1.55697 (0.468544_5.17383)	1.06142 (0.849031_1.32695)
	SLC24A4:rs12881735 , Chr14:92466484: T>C
	Ancestry	EUR	AFR	AMR	EAS	SAS	MDE	AJ	FIN	AAC	CAS	CAH
	A1	C	C	C	C	C	C	C	C	C	C	C
	P	0.0147739	0.0241683	0.937396	0.0438568	0.904018	0.329382	0.602151	0.703116	0.844619	0.27969	0.0129173
	OR (L95_U95)	0.91833 (0.857533_0.983437)	1.24968 (1.02954_1.51689)	0.995084 (0.879945_1.12529)	0.131886 (0.0183916_0.945749)	0.982296 (0.734775_1.3132)	0.383077 (0.0557066_2.6343)	0.946551 (0.769932_1.16369)	0.488673 (0.0122952_19.4223)	0.984818 (0.845107_1.14763)	1.69748 (0.650357_4.43054)	0.825224 (0.709247_0.960164)
	CASS4:rs6024870 , Chr20:56422512: G>A
	Ancestry	EUR	AFR	AMR	EAS	SAS	MDE	AJ	FIN	AAC	CAS	CAH
	A1	A	A	A	A	A	A	A	A	A	A	A
	P	0.317519	0.19334	0.947158	NA	0.743636	0.399733	0.159203	NA	0.604016	0.512028	0.79705
	OR (L95_U95)	0.948467 (0.855001_1.05215)	0.851492 (0.668311_1.08488)	0.993588 (0.82148_1.20176)	NA	1.17134 (0.454001_3.02213)	3.55752 (0.185509_68.2227)	0.836323 (0.652077_1.07263)	NA	1.05138 (0.870015_1.27055)	0.458625 (0.0446159_4.7144)	1.02512 (0.848483_1.23854)
	EPHA1:rs11762262 , Chr7:143410783: C>A
	Ancestry	EUR	AFR	AMR	EAS	SAS	MDE	AJ	FIN	AAC	CAS	CAH
	A1	NP	NP	NP	NP	NP	NP	NP	NP	NP	NP	NP
	P	NP	NP	NP	NP	NP	NP	NP	NP	NP	NP	NP
	OR (L95_U95)	NP	NP	NP	NP	NP	NP	NP	NP	NP	NP	NP
	SPPL2A:rs59685680 , Chr15:50709337: T>G
	Ancestry	EUR	AFR	AMR	EAS	SAS	MDE	AJ	FIN	AAC	CAS	CAH
	A1	G	G	G	G	G	G	G	G	G	G	G
	P	0.974655	0.435805	0.389475	0.29117	0.184248	0.4107	0.918952	0.41699	0.0470571	0.415127	0.440928
	OR (L95_U95)	1.00116 (0.932232_1.07518)	1.13585 (0.824496_1.56477)	0.944993 (0.830744_1.07496)	0.560969 (0.191765_1.641)	0.775772 (0.533297_1.12849)	0.366016 (0.0333852_4.01278)	1.01389 (0.777246_1.3226)	3.02114 (0.20925_43.6192)	0.816797 (0.668915_0.997372)	1.46324 (0.585744_3.65531)	1.06378 (0.908991_1.24492)
	RAB10:rs142787485 , Chr2:26135287: A>G
	Ancestry	EUR	AFR	AMR	EAS	SAS	MDE	AJ	FIN	AAC	CAS	CAH
	A1	G	G	G	G	G	G	G	G	G	G	G
	P	0.754948	0.15197	0.332882	NA	0.65792	NA	0.768494		0.525008	0.898896	0.806496
	OR (L95_U95)	1.02265 (0.888455_1.17713)	0.392496 (0.109183_1.41095)	1.23153 (0.807939_1.8772)	NA	0.834492 (0.37463_1.85884)	NA	1.08812 (0.62008_1.90945)	nan (nan_nan)	1.20695 (0.67578_2.15563)	0.857063 (0.079373_9.2545)	0.948403 (0.620731_1.44905)
	APP:rs63750847 , Chr21:25897620: C>T
	Ancestry	EUR	AFR	AMR	EAS	SAS	MDE	AJ	FIN	AAC	CAS	CAH
	A1	T	T	T	T	T	T	T	T	T	T	T
	P	0.355746	NA	NA	NA	NA	NA	NA	NA	NA	NA	NA
	OR (L95_U95)	0.173197 (0.00419261_7.1548)	NA	NA	NA	NA	NA	NA	NA	NA	NA	NA
	PLCG2:rs72824905 , Chr16:81908423: C>G
	Ancestry	EUR	AFR	AMR	EAS	SAS	MDE	AJ	FIN	AAC	CAS	CAH
	A1	G	G	G	G	G	G	G	G	G	G	G
	P	0.0290514	0.526234	0.750537	NA	0.102313	NA	0.50074	NA	0.977004	NA	0.698907
	OR (L95_U95)	0.702036 (0.510978_0.96453)	1.89435 (0.262661_13.6623)	1.13226 (0.526473_2.43511)	NA	11.5788 (0.613209_218.633)	NA	1.39146 (0.53192_3.63995)	NA	0.97811 (0.217177_4.40516)	NA	0.785125 (0.230451_2.67485)
	LRRC37A: rs2732703 , Chr17:46275856: T>G
	Ancestry	EUR	AFR	AMR	EAS	SAS	MDE	AJ	FIN	AAC	CAS	CAH
	A1	G	G	G	G	G	G	G	G	G	G	G
	P	0.0147474	0.545618	0.580112	NA	0.80132	0.877837	0.0979924	0.78562	0.931261	0.717238	0.639068
	OR (L95_U95)	0.900167 (0.8272_0.979571)	0.862876 (0.534833_1.39212)	0.95293 (0.803301_1.13043)	NA	0.928456 (0.52079_1.65524)	0.827929 (0.0745303_9.19716)	0.803044 (0.619302_1.0413)	1.46559 (0.0932775_23.0276)	0.989343 (0.775568_1.26204)	0.737015 (0.141339_3.84319)	0.956805 (0.795579_1.1507)
	NFIC: rs9749589 , Chr19:3405594: T>A
	Ancestry	EUR	AFR	AMR	EAS	SAS	MDE	AJ	FIN	AAC	CAS	CAH
	A1	NP	NP	NP	NP	NP	NP	NP	NP	NP	NP	NP
	P	NP	NP	NP	NP	NP	NP	NP	NP	NP	NP	NP
	OR (L95_U95)	NP	NP	NP	NP	NP	NP	NP	NP	NP	NP	NP
	APOE3 Christchurch :rs121918393, Chr19:44908756:C>A
	Ancestry	EUR	AFR	AMR	EAS	SAS	MDE	AJ	FIN	AAC	CAS	CAH
	A1	NP	NP	NP	NP	NP	NP	NP	NP	NP	NP	NP
	P	NP	NP	NP	NP	NP	NP	NP	NP	NP	NP	NP
	OR (L95_U95)	NP	NP	NP	NP	NP	NP	NP	NP	NP	NP	NP
	NP, Not present in dataset; NA, not available
