## Supplementary Table 14 for "Biobank-scale characterization of Alzheimer’s disease and related dementias identifies potential disease-causing variants, risk factors, and genetic modifiers across diverse ancestries"

### Sheet: Supplementary Table 14
Supplementary Table 14-Assessment of the conditional model for APOE ε4 carriers in ADSP
	Conditional_model <- glm(PHENO ~ Protective/disease-modifying variant + APOE_STATUS (ε4 carriers) +SEX + AGE + PC1 + PC2 + PC3 + PC4 + PC5, data = data, family = binomial)
	19q13.31: rs10423769, chr19:43100929:G>A
	Ancestry	EUR	AFR	AMR	EAS	SAS	MDE	AJ	FIN	AAC	CAS	CAH
	A1	A	A	A	A	A	A	A	A	A	A	A
	P	0.690443	0.517056	0.161042	NA	NA	0.70344	0.535244	NA	0.922067	NA	0.157721
	OR (L95_U95)	0.879192 (0.466549_1.6568)	0.936955 (0.769422_1.14097)	1.31287 (0.897222_1.92108)	NA	NA	2.51389 (0.0218339_289.443)	0.832044 (0.465285_1.4879)	NA	1.00909 (0.841704_1.20978)	NA	0.831481 (0.643669_1.07409)
	FN1: rs140926439, chr2:215424292:C>T
	Ancestry	EUR	AFR	AMR	EAS	SAS	MDE	AJ	FIN	AAC	CAS	CAH
	A1	T	T	T	T	T	T	T	T	T	T	T
	P	0.445685	NA	0.24255	NA	0.292689	NA	0.739208	NA	0.443832	NA	0.602536
	OR (L95_U95)	0.844221 (0.546319_1.30456)	NA	0.469157 (0.131848_1.66941)	NA	11.5086 (0.121535_1089.8)	NA	0.462202 (0.00491511_43.4642)	NA	0.580798 (0.144554_2.33357)	NA	0.688054 (0.168455_2.81035)
	FN1: rs116558455, chr2:215386857:G>A
	Ancestry	EUR	AFR	AMR	EAS	SAS	MDE	AJ	FIN	AAC	CAS	CAH
	A1	A	A	A	A	A	A	A	A	A	A	A
	P	0.623868	0.836408	0.899746	NA	NA	NA	NA	NA	0.225892	NA	0.6774
	OR (L95_U95)	1.58882 (0.249691_10.1099)	1.09535 (0.461434_2.60015)	0.747195 (0.00802386_69.58)	NA	NA	NA	NA	NA	0.492231 (0.156299_1.55017)	NA	0.732034 (0.168383_3.18247)
	RELN: rs201731543, Chr7:103472855: T>C
	Ancestry	EUR	AFR	AMR	EAS	SAS	MDE	AJ	FIN	AAC	CAS	CAH
	A1	NP	NP	NP	NP	NP	NP	NP	NP	NP	NP	NP
	P	NP	NP	NP	NP	NP	NP	NP	NP	NP	NP	NP
	OR (L95_U95)	NP	NP	NP	NP	NP	NP	NP	NP	NP	NP	NP
	ABCA7:rs72973581, Chr19:1043104: G>A
	Ancestry	EUR	AFR	AMR	EAS	SAS	MDE	AJ	FIN	AAC	CAS	CAH
	A1	A	A	A	A	A	A	A	A	A	A	A
	P	0.627154	0.535317	0.277317	0.803199	0.875512	0.512836	0.296784	0.186552	0.691479	0.408943	0.966312
	OR (L95_U95)	1.03244 (0.907656_1.17438)	1.3928 (0.4886_3.97033)	0.817626 (0.568578_1.17576)	0.53199 (0.00371713_76.1377)	1.06767 (0.470609_2.42223)	3.44426 (0.084827_139.848)	0.779454 (0.488108_1.2447)	8.269 (0.359811_190.034)	1.09067 (0.710458_1.67435)	0.371854 (0.0355332_3.89145)	0.990988 (0.651055_1.50841)
	APOE:rs449647, Chr19:44905307: A>T
	Ancestry	EUR	AFR	AMR	EAS	SAS	MDE	AJ	FIN	AAC	CAS	CAH
	A1	T	T	T	T	T	T	T	T	T	T	T
	P	0.438088	0.0624138	0.472261	0.43965	0.865612	0.139162	0.0285317	0.864837	0.496478	0.851361	0.941387
	OR (L95_U95)	0.965782 (0.884422_1.05463)	1.15042 (0.99276_1.33312)	1.04487 (0.927005_1.17773)	2.38768 (0.262626_21.7078)	0.971482 (0.694882_1.35818)	0.291295 (0.0568107_1.49361)	0.780509 (0.625253_0.974316)	1.6768 (0.00436235_644.531)	0.956649 (0.841935_1.08699)	1.09711 (0.416133_2.89248)	0.995056 (0.871901_1.13561)
	TOMM40:rs11556505, Chr19:44892887: C>T
	Ancestry	EUR	AFR	AMR	EAS	SAS	MDE	AJ	FIN	AAC	CAS	CAH
	A1	T	T	T	T	T	T	T	T	T	T	T
	P	3.05e-06	0.349246	0.258	0.305313	0.925043	0.306123	0.825232	0.864985	0.0409785	0.517952	0.0463152
	OR (L95_U95)	1.24509 (1.1356_1.36513)	1.10709 (0.894683_1.36993)	1.12255 (0.918784_1.3715)	0.386149 (0.0626103_2.38157)	0.980508 (0.650674_1.47754)	12.6053 (0.0983582_1615.46)	1.03582 (0.757949_1.41555)	1.35469 (0.0409377_44.8285)	1.19548 (1.00735_1.41876)	0.637351 (0.162678_2.49707)	1.20744 (1.00308_1.45342)
	APP:rs466433, Chr21:26171645: A>G
	Ancestry	EUR	AFR	AMR	EAS	SAS	MDE	AJ	FIN	AAC	CAS	CAH
	A1	G	G	G	G	G	G	G	G	G	G	G
	P	0.362999	0.149002	0.891136	0.542939	0.670932	0.250003	0.763237	0.614192	0.974909	0.711591	0.13681
	OR (L95_U95)	0.910822 (0.744783_1.11388)	0.881689 (0.743093_1.04613)	0.988057 (0.83188_1.17356)	0.718875 (0.248224_2.08192)	0.916869 (0.614365_1.36832)	0.0378098 (0.000142598_10.0253)	1.23028 (0.319441_4.73826)	3.93931 (0.0190718_813.671)	0.997534 (0.855258_1.16348)	1.33156 (0.291807_6.07613)	0.84894 (0.684196_1.05335)
	APP:rs364048, Chr21:26171723: T>C
	Ancestry	EUR	AFR	AMR	EAS	SAS	MDE	AJ	FIN	AAC	CAS	CAH
	A1	C	C	C	C	C	C	C	C	C	C	C
	P	0.373444	0.214342	0.878069	0.542939	0.797691	0.250003	0.763237	0.614192	0.886555	0.744033	0.138213
	OR (L95_U95)	0.913053 (0.747315_1.11555)	0.89833 (0.758468_1.06398)	0.986647 (0.830951_1.17152)	0.718875 (0.248224_2.08192)	0.949608 (0.639508_1.41008)	0.0378098 (0.000142598_10.0253)	1.23028 (0.319441_4.73826)	3.93931 (0.0190718_813.671)	0.988911 (0.84845_1.15263)	1.28297 (0.2875_5.72523)	0.849952 (0.685564_1.05376)
	NOCT:rs13116075 , Chr4:139008878: A>G
	Ancestry	EUR	AFR	AMR	EAS	SAS	MDE	AJ	FIN	AAC	CAS	CAH
	A1	G	G	G	G	G	G	G	G	G	G	G
	P	0.11744	0.645244	0.119401	0.551474	0.995776	0.682833	0.228236	0.415815	0.190788	0.123526	0.623371
	OR (L95_U95)	1.06849 (0.983453_1.16087)	1.11107 (0.709591_1.7397)	0.866307 (0.723148_1.03781)	0.222352 (0.00157819_31.3274)	1.00114 (0.657627_1.52408)	0.664864 (0.0938476_4.71024)	0.856635 (0.666008_1.10183)	3.39754 (0.178546_64.6512)	0.853379 (0.672949_1.08219)	0.12043 (0.00814495_1.78066)	0.954866 (0.794128_1.14814)
	SORL1:rs11218343 , Chr11:121564878: T>C
	Ancestry	EUR	AFR	AMR	EAS	SAS	MDE	AJ	FIN	AAC	CAS	CAH
	A1	C	C	C	C	C	C	C	C	C	C	C
	P	0.000345862	0.894192	0.0790454	0.52083	0.0994571	0.0835398	0.783113	0.874269	0.304179	0.268603	0.676552
	OR (L95_U95)	0.749224 (0.639634_0.87759)	0.983394 (0.768344_1.25863)	0.831619 (0.676956_1.02162)	1.41019 (0.493851_4.02679)	0.681794 (0.432271_1.07535)	39.6822 (0.613809_2565.42)	1.05527 (0.719446_1.54786)	0.620868 (0.00169458_227.476)	0.897382 (0.729932_1.10325)	2.00891 (0.583737_6.91358)	1.04945 (0.836531_1.31656)
	SLC24A4:rs12881735 , Chr14:92466484: T>C
	Ancestry	EUR	AFR	AMR	EAS	SAS	MDE	AJ	FIN	AAC	CAS	CAH
	A1	C	C	C	C	C	C	C	C	C	C	C
	P	0.00263646	0.0479501	0.736346	0.0298676	0.920352	0.322695	0.629922	0.577042	0.739282	0.221082	0.0153201
	OR (L95_U95)	0.895106 (0.832738_0.962145)	1.22151 (1.00181_1.4894)	0.978885 (0.864527_1.10837)	0.113231 (0.0158571_0.808552)	0.985274 (0.736649_1.31781)	0.377982 (0.0549623_2.59943)	0.949569 (0.769327_1.17204)	0.292695 (0.00390156_21.958)	0.973717 (0.832361_1.13908)	1.85394 (0.68973_4.98325)	0.826496 (0.708508_0.964133)
	CASS4:rs6024870 , Chr20:56422512: G>A
	Ancestry	EUR	AFR	AMR	EAS	SAS	MDE	AJ	FIN	AAC	CAS	CAH
	A1	A	A	A	A	A	A	A	A	A	A	A
	P	0.166437	0.266129	0.885204	NA	0.722628	0.396827	0.0769097	NA	0.725645	0.491759	0.891828
	OR (L95_U95)	0.925783 (0.829988_1.03263)	0.868781 (0.678012_1.11322)	1.01427 (0.836751_1.22946)	NA	1.18792 (0.459014_3.07431)	4.06585 (0.158516_104.287)	0.795013 (0.616578_1.02509)	NA	1.0353 (0.852927_1.25668)	0.434108 (0.0402219_4.68526)	1.0134 (0.836458_1.22778)
	EPHA1:rs11762262 , Chr7:143410783: C>A
	Ancestry	EUR	AFR	AMR	EAS	SAS	MDE	AJ	FIN	AAC	CAS	CAH
	A1	NP	NP	NP	NP	NP	NP	NP	NP	NP	NP	NP
	P	NP	NP	NP	NP	NP	NP	NP	NP	NP	NP	NP
	OR (L95_U95)	NP	NP	NP	NP	NP	NP	NP	NP	NP	NP	NP
	SPPL2A:rs59685680 , Chr15:50709337: T>G
	Ancestry	EUR	AFR	AMR	EAS	SAS	MDE	AJ	FIN	AAC	CAS	CAH
	A1	G	G	G	G	G	G	G	G	G	G	G
	P	0.838558	0.46635	0.644876	0.332659	0.199167	0.371335	0.828243	0.428598	0.111401	0.391365	0.362119
	OR (L95_U95)	0.992219 (0.920388_1.06966)	1.13044 (0.81279_1.57222)	0.969808 (0.851268_1.10485)	0.587197 (0.199987_1.72412)	0.782249 (0.537691_1.13804)	0.2928 (0.0198186_4.32582)	1.03042 (0.786029_1.3508)	2.97188 (0.200364_44.08)	0.847138 (0.690641_1.0391)	1.50914 (0.588901_3.86739)	1.07677 (0.918412_1.26243)
	RAB10:rs142787485 , Chr2:26135287: A>G
	Ancestry	EUR	AFR	AMR	EAS	SAS	MDE	AJ	FIN	AAC	CAS	CAH
	A1	G	G	G	G	G	G	G	G	G	G	G
	P	0.539885	0.121188	0.283678	NA	0.677546	NA	0.977136	NA	0.539718	0.9479	0.604343
	OR (L95_U95)	1.0474 (0.903237_1.21458)	0.356148 (0.0965161_1.3142)	1.26347 (0.823927_1.93748)	NA	0.844236 (0.380056_1.87534)	NA	0.991643 (0.5586_1.76039)	NA	1.2043 (0.664809_2.1816)	0.925123 (0.0896136_9.55048)	0.892332 (0.579953_1.37297)
	APP:rs63750847 , Chr21:25897620: C>T
	Ancestry	EUR	AFR	AMR	EAS	SAS	MDE	AJ	FIN	AAC	CAS	CAH
	A1	T	T	T	T	T	T	T	T	T	T	T
	P	0.544453	NA	NA	NA	NA	NA	NA	NA	NA	NA	NA
	OR (L95_U95)	0.316362 (0.00765417_13.0759)	NA	NA	NA	NA	NA	NA	NA	NA	NA	NA
	PLCG2:rs72824905 , Chr16:81908423: C>G
	Ancestry	EUR	AFR	AMR	EAS	SAS	MDE	AJ	FIN	AAC	CAS	CAH
	A1	G	G	G	G	G	G	G	G	G	G	G
	P	0.0247594	0.576383	0.976921	NA	0.129114	NA	0.504133	NA	0.798567	NA	0.743801
	OR (L95_U95)	0.680276 (0.485984_0.952243)	1.76512 (0.240453_12.9575)	0.988574 (0.453821_2.15344)	NA	10.4804 (0.504167_217.862)	NA	1.39643 (0.524233_3.71973)	NA	0.816539 (0.172169_3.87256)	NA	0.814272 (0.237496_2.79179)
	LRRC37A: rs2732703 , Chr17:46275856: T>G
	Ancestry	EUR	AFR	AMR	EAS	SAS	MDE	AJ	FIN	AAC	CAS	CAH
	A1	G	G	G	G	G	G	G	G	G	G	G
	P	0.0206232	0.478694	0.481538	NA	0.761611	0.861743	0.181446	0.831894	0.872138	0.833465	0.648529
	OR (L95_U95)	0.900245 (0.823603_0.98402)	0.837245 (0.512161_1.36867)	0.939807 (0.790605_1.11717)	NA	0.91409 (0.511621_1.63316)	0.806351 (0.0715386_9.08883)	0.834828 (0.640625_1.0879)	1.38359 (0.0690329_27.7305)	0.979684 (0.763012_1.25788)	0.838877 (0.163097_4.31471)	0.957399 (0.793949_1.1545)
	NFIC: rs9749589 , Chr19:3405594: T>A
	Ancestry	EUR	AFR	AMR	EAS	SAS	MDE	AJ	FIN	AAC	CAS	CAH
	A1	NP	NP	NP	NP	NP	NP	NP	NP	NP	NP	NP
	P	NP	NP	NP	NP	NP	NP	NP	NP	NP	NP	NP
	OR (L95_U95)	NP	NP	NP	NP	NP	NP	NP	NP	NP	NP	NP
	APOE3 Christchurch :rs121918393, Chr19:44908756:C>A
	Ancestry	EUR	AFR	AMR	EAS	SAS	MDE	AJ	FIN	AAC	CAS	CAH
	A1	NP	NP	NP	NP	NP	NP	NP	NP	NP	NP	NP
	P	NP	NP	NP	NP	NP	NP	NP	NP	NP	NP	NP
	OR (L95_U95)	NP	NP	NP	NP	NP	NP	NP	NP	NP	NP	NP
	NP, Not present in dataset; NA, not available
