## Supplementary Table 15 for "Biobank-scale characterization of Alzheimer’s disease and related dementias identifies potential disease-causing variants, risk factors, and genetic modifiers across diverse ancestries"

### Sheet: Supplementary Table 15
Supplementary Table 15- Assessment of the conditional model for APOE ε4/ε4 genotype in ADSP
	Conditional_model <- glm(PHENO ~ Protective/disease-modifying variant + APOE_STATUS (ε4/ε4) +SEX + AGE + PC1 + PC2 + PC3 + PC4 + PC5, data = data, family = binomial)
	19q13.31: rs10423769, chr19:43100929:G>A
	Ancestry	EUR	AFR	AMR	EAS	SAS	MDE	AJ	FIN	AAC	CAS	CAH
	A1	A	A	A	A	A	A	A	A	A	A	A
	P	0.520432	0.487737	0.242755	NA	NA	0.723333	0.464294	NA	0.7821	NA	0.116951
	OR (L95_U95)	0.818862 (0.445176_1.50622)	0.93305 (0.767187_1.13477)	1.25453 (0.857515_1.83537)	NA	NA	2.34504 (0.0209322_262.714)	0.806588 (0.453563_1.43439)	NA	1.02572 (0.8568_1.22794)	NA	0.814618 (0.630416_1.05264)
	FN1: rs140926439, chr2:215424292:C>T
	Ancestry	EUR	AFR	AMR	EAS	SAS	MDE	AJ	FIN	AAC	CAS	CAH
	A1	T	T	T	T	T	T	T	T	T	T	T
	P	0.498054	NA	0.340812	NA	0.306737	NA	0.668421	NA	0.55857	NA	0.677281
	OR (L95_U95)	0.863585 (0.565007_1.31995)	NA	0.543937 (0.155389_1.90404)	NA	10.7265 (0.113359_1014.98)	NA	0.370572 (0.00394497_34.8099)	NA	0.665671 (0.170248_2.60278)	NA	0.740233 (0.179542_3.05191)
	FN1: rs116558455, chr2:215386857:G>A
	Ancestry	EUR	AFR	AMR	EAS	SAS	MDE	AJ	FIN	AAC	CAS	CAH
	A1	A	A	A	A	A	A	A	A	A	A	A
	P	0.775994	0.899095	0.882628	NA	NA	NA	NA	NA	0.21208	NA	0.874738
	OR (L95_U95)	1.29716 (0.216116_7.78572)	1.05811 (0.441964_2.53322)	1.40696 (0.0151283_130.849)	NA	NA	NA	NA	NA	0.487586 (0.157793_1.50666)	NA	0.88971 (0.208092_3.804)
	RELN: rs201731543, Chr7:103472855: T>C
	Ancestry	EUR	AFR	AMR	EAS	SAS	MDE	AJ	FIN	AAC	CAS	CAH
	A1	NP	NP	NP	NP	NP	NP	NP	NP	NP	NP	NP
	P	NP	NP	NP	NP	NP	NP	NP	NP	NP	NP	NP
	OR (L95_U95)	NP	NP	NP	NP	NP	NP	NP	NP	NP	NP	NP
	ABCA7:rs72973581, Chr19:1043104: G>A
	Ancestry	EUR	AFR	AMR	EAS	SAS	MDE	AJ	FIN	AAC	CAS	CAH
	A1	A	A	A	A	A	A	A	A	A	A	A
	P	0.833393	0.430507	0.184111	0.707727	0.849587	0.492244	0.200791	0.235313	0.628981	0.277935	0.875329
	OR (L95_U95)	1.0135 (0.894492_1.14833)	1.51452 (0.539596_4.25089)	0.782703 (0.545235_1.1236)	0.386009 (0.00266321_55.9486)	1.08233 (0.477802_2.45174)	3.62835 (0.0916858_143.588)	0.732726 (0.455014_1.17994)	7.43262 (0.270681_204.092)	1.10994 (0.727012_1.69456)	0.272977 (0.026152_2.84936)	0.967006 (0.635923_1.47046)
	APOE:rs449647, Chr19:44905307: A>T
	Ancestry	EUR	AFR	AMR	EAS	SAS	MDE	AJ	FIN	AAC	CAS	CAH
	A1	T	T	T	T	T	T	T	T	T	T	T
	P	5.13e-07	0.00116208	0.65243	0.406828	0.713205	0.204203	0.00311608	0.937989	0.506202	0.940189	0.843606
	OR (L95_U95)	0.80682 (0.741977_0.87733)	1.26706 (1.09841_1.4616)	1.02765 (0.912626_1.15718)	2.44129 (0.296298_20.1146)	0.939528 (0.673676_1.31029)	0.362537 (0.0757061_1.73609)	0.723028 (0.583137_0.896479)	1.17291 (0.021098_65.2066)	1.04321 (0.920878_1.1818)	1.03564 (0.414924_2.58492)	1.01332 (0.888485_1.1557)
	TOMM40:rs11556505, Chr19:44892887: C>T
	Ancestry	EUR	AFR	AMR	EAS	SAS	MDE	AJ	FIN	AAC	CAS	CAH
	A1	T	T	T	T	T	T	T	T	T	T	T
	P	1.68e-58	0.375778	1.22e-07	0.649911	0.24013	0.847088	0.00962134	0.823812	0.00964987	0.494246	0.000521882
	OR (L95_U95)	1.95842 (1.80479_2.12513)	1.09968 (0.891141_1.35703)	1.5297 (1.30682_1.79058)	1.38741 (0.337396_5.70517)	1.21776 (0.876594_1.69171)	1.26953 (0.112259_14.357)	1.41037 (1.08715_1.82968)	1.25464 (0.17031_9.24275)	1.25348 (1.05637_1.48738)	1.46486 (0.490248_4.37702)	1.37305 (1.14789_1.64237)
	APP:rs466433, Chr21:26171645: A>G
	Ancestry	EUR	AFR	AMR	EAS	SAS	MDE	AJ	FIN	AAC	CAS	CAH
	A1	G	G	G	G	G	G	G	G	G	G	G
	P	0.423883	0.106154	0.760748	0.551938	0.651362	0.260587	0.854253	0.75108	0.604118	0.561253	0.100565
	OR (L95_U95)	0.923938 (0.761092_1.12163)	0.869049 (0.732996_1.03036)	0.973733 (0.820408_1.15571)	0.721511 (0.246137_2.115)	0.911835 (0.611021_1.36075)	0.04158 (0.000163203_10.5935)	1.13235 (0.300623_4.2652)	2.38283 (0.0111472_509.352)	0.960188 (0.823494_1.11957)	1.52571 (0.366878_6.34486)	0.835019 (0.673344_1.03551)
	APP:rs364048, Chr21:26171723: T>C
	Ancestry	EUR	AFR	AMR	EAS	SAS	MDE	AJ	FIN	AAC	CAS	CAH
	A1	C	C	C	C	C	C	C	C	C	C	C
	P	0.41245	0.151903	0.749817	0.551938	0.774647	0.260587	0.854253	0.75108	0.549765	0.594279	0.0953062
	OR (L95_U95)	0.922457 (0.760534_1.11885)	0.884116 (0.747034_1.04635)	0.972559 (0.81968_1.15395)	0.721511 (0.246137_2.115)	0.94389 (0.63568_1.40154)	0.04158 (0.000163203_10.5935)	1.13235 (0.300623_4.2652)	2.38283 (0.0111472_509.352)	0.954425 (0.819139_1.11205)	1.46391 (0.360145_5.95044)	0.833214 (0.672426_1.03245)
	NOCT:rs13116075 , Chr4:139008878: A>G
	Ancestry	EUR	AFR	AMR	EAS	SAS	MDE	AJ	FIN	AAC	CAS	CAH
	A1	G	G	G	G	G	G	G	G	G	G	G
	P	0.0886405	0.577482	0.126453	0.748873	0.954283	0.742716	0.138021	0.529144	0.183083	0.104656	0.648668
	OR (L95_U95)	1.07213 (0.989528_1.16163)	1.13356 (0.729266_1.762)	0.869347 (0.726455_1.04035)	0.424654 (0.00224227_80.4235)	0.987788 (0.648967_1.5035)	0.713686 (0.0952421_5.34792)	0.828076 (0.645363_1.06252)	2.58464 (0.134278_49.7502)	0.851783 (0.672605_1.07869)	0.105682 (0.00700063_1.59537)	0.958323 (0.797957_1.15092)
	SORL1:rs11218343 , Chr11:121564878: T>C
	Ancestry	EUR	AFR	AMR	EAS	SAS	MDE	AJ	FIN	AAC	CAS	CAH
	A1	C	C	C	C	C	C	C	C	C	C	C
	P	0.000276354	0.740527	0.0736437	0.564799	0.0993191	0.123866	0.648218	0.461279	0.108393	0.466229	0.571692
	OR (L95_U95)	0.753242 (0.646556_0.877532)	0.95958 (0.751672_1.22499)	0.8293 (0.675532_1.01807)	1.3566 (0.480331_3.83146)	0.68114 (0.431444_1.07535)	28.5456 (0.399542_2039.46)	1.09254 (0.746993_1.59792)	0.0647082 (4.44369e-05_94.2271)	0.845494 (0.688852_1.03776)	1.56197 (0.470659_5.18369)	1.06722 (0.851794_1.33714)
	SLC24A4:rs12881735 , Chr14:92466484: T>C
	Ancestry	EUR	AFR	AMR	EAS	SAS	MDE	AJ	FIN	AAC	CAS	CAH
	A1	C	C	C	C	C	C	C	C	C	C	C
	P	0.0320465	0.0672768	0.963898	0.0467733	0.897622	0.416549	0.553911	0.602288	0.606405	0.275774	0.0146652
	OR (L95_U95)	0.926662 (0.86433_0.993489)	1.20188 (0.987006_1.46353)	1.00286 (0.886221_1.13485)	0.133666 (0.0183872_0.971682)	0.981114 (0.733802_1.31178)	0.44768 (0.0644066_3.11175)	0.939074 (0.762611_1.15637)	0.456082 (0.0238049_8.73817)	0.959766 (0.820953_1.12205)	1.70703 (0.65251_4.46578)	0.826736 (0.709586_0.963226)
	CASS4:rs6024870 , Chr20:56422512: G>A
	Ancestry	EUR	AFR	AMR	EAS	SAS	MDE	AJ	FIN	AAC	CAS	CAH
	A1	A	A	A	A	A	A	A	A	A	A	A
	P	0.315877	0.203848	0.932446	NA	0.74473	0.985781	0.152267	NA	0.500034	0.509982	0.826824
	OR (L95_U95)	0.947416 (0.852505_1.05289)	0.852854 (0.667192_1.09018)	0.991742 (0.818715_1.20134)	NA	1.17055 (0.45363_3.02051)	0.979617 (0.101731_9.43317)	0.8319 (0.646608_1.07029)	NA	1.06851 (0.881347_1.29542)	0.456796 (0.04441_4.69855)	1.02149 (0.844336_1.23581)
	EPHA1:rs11762262 , Chr7:143410783: C>A
	Ancestry	EUR	AFR	AMR	EAS	SAS	MDE	AJ	FIN	AAC	CAS	CAH
	A1	NP	NP	NP	NP	NP	NP	NP	NP	NP	NP	NP
	P	NP	NP	NP	NP	NP	NP	NP	NP	NP	NP	NP
	OR (L95_U95)	NP	NP	NP	NP	NP	NP	NP	NP	NP	NP	NP
	SPPL2A:rs59685680 , Chr15:50709337: T>G
	Ancestry	EUR	AFR	AMR	EAS	SAS	MDE	AJ	FIN	AAC	CAS	CAH
	A1	G	G	G	G	G	G	G	G	G	G	G
	P	0.965667	0.283252	0.444266	0.266088	0.17907	0.159596	0.827431	0.405697	0.0404274	0.398458	0.427977
	OR (L95_U95)	1.00159 (0.931581_1.07687)	1.19403 (0.863663_1.65076)	0.950598 (0.83488_1.08235)	0.539925 (0.182224_1.59978)	0.77321 (0.531319_1.12523)	0.272317 (0.044444_1.66854)	1.03025 (0.788078_1.34685)	2.98478 (0.226706_39.2973)	0.808003 (0.658968_0.990744)	1.49337 (0.588694_3.78833)	1.06622 (0.909896_1.2494)
	RAB10:rs142787485 , Chr2:26135287: A>G
	Ancestry	EUR	AFR	AMR	EAS	SAS	MDE	AJ	FIN	AAC	CAS	CAH
	A1	G	G	G	G	G	G	G	G	G	G	G
	P	0.614504	0.147109	0.320436	NA	0.665694	NA	0.597098	NA	0.721353	0.903423	0.869512
	OR (L95_U95)	1.03738 (0.899311_1.19666)	0.385101 (0.106005_1.39901)	1.24045 (0.810919_1.89751)	NA	0.837836 (0.375481_1.86952)	NA	1.16402 (0.662802_2.04425)	NA	1.11492 (0.613227_2.02705)	0.862804 (0.0795626_9.35654)	0.964801 (0.629168_1.47948)
	APP:rs63750847 , Chr21:25897620: C>T
	Ancestry	EUR	AFR	AMR	EAS	SAS	MDE	AJ	FIN	AAC	CAS	CAH
	A1	T	T	T	T	T	T	T	T	T	T	T
	P	0.386518	NA	NA	NA	NA	NA	NA	NA	NA	NA	NA
	OR (L95_U95)	0.193252 (0.00468123_7.9779)	NA	NA	NA	NA	NA	NA	NA	NA	NA	NA
	PLCG2:rs72824905 , Chr16:81908423: C>G
	Ancestry	EUR	AFR	AMR	EAS	SAS	MDE	AJ	FIN	AAC	CAS	CAH
	A1	G	G	G	G	G	G	G	G	G	G	G
	P	0.0377528	0.668442	0.672047	NA	0.102613	NA	0.425369	NA	0.919803	NA	0.768852
	OR (L95_U95)	0.709892 (0.513814_0.980797)	1.55277 (0.207275_11.6324)	1.17983 (0.548664_2.53709)	NA	11.5541 (0.6119_218.168)	NA	1.47877 (0.565146_3.86935)	NA	1.08041 (0.239716_4.8695)	NA	0.832112 (0.244258_2.83475)
	LRRC37A: rs2732703 , Chr17:46275856: T>G
	Ancestry	EUR	AFR	AMR	EAS	SAS	MDE	AJ	FIN	AAC	CAS	CAH
	A1	G	G	G	G	G	G	G	G	G	G	G
	P	0.0170534	0.526575	0.657118	NA	0.800316	0.80885	0.108589	0.842417	0.84495	0.720352	0.691408
	OR (L95_U95)	0.90071 (0.826556_0.981517)	0.854763 (0.525895_1.38929)	0.961802 (0.809848_1.14227)	NA	0.928096 (0.52057_1.65465)	0.767101 (0.0895205_6.57328)	0.806879 (0.620834_1.04868)	1.38422 (0.0561144_34.1458)	0.975534 (0.761079_1.25042)	0.739306 (0.141463_3.86371)	0.963032 (0.799585_1.15989)
	NFIC: rs9749589 , Chr19:3405594: T>A
	Ancestry	EUR	AFR	AMR	EAS	SAS	MDE	AJ	FIN	AAC	CAS	CAH
	A1	NP	NP	NP	NP	NP	NP	NP	NP	NP	NP	NP
	P	NP	NP	NP	NP	NP	NP	NP	NP	NP	NP	NP
	OR (L95_U95)	NP	NP	NP	NP	NP	NP	NP	NP	NP	NP	NP
	APOE3 Christchurch :rs121918393, Chr19:44908756:C>A
	Ancestry	EUR	AFR	AMR	EAS	SAS	MDE	AJ	FIN	AAC	CAS	CAH
	A1	NP	NP	NP	NP	NP	NP	NP	NP	NP	NP	NP
	P	NP	NP	NP	NP	NP	NP	NP	NP	NP	NP	NP
	OR (L95_U95)	NP	NP	NP	NP	NP	NP	NP	NP	NP	NP	NP
	NP, Not present in dataset; NA, not available
