## Supplementary Table 16 for "Biobank-scale characterization of Alzheimer’s disease and related dementias identifies potential disease-causing variants, risk factors, and genetic modifiers across diverse ancestries"

### Sheet: Supplementary Table 16
Supplementary Table 16- Assessment of the correlation model for APOE ε4 carriers in ADSP
	r2_model <- lm(Protective/disease-modifying variant ~ APOE_STATUS (ε4 carriers) +SEX + AGE + PC1 + PC2 + PC3 + PC4 + PC5, data = data)
	19q13.31: rs10423769, chr19:43100929:G>A
	Ancestry	EUR	AFR	AMR	EAS	SAS	MDE	AJ	FIN	AAC	CAS	CAH
	Multiple R-squared	0.005848	0.006813	0.01403	NA	NA	0.06651	0.003517	NA	0.008922	NA	0.01368
	Adjusted R-squared	0.00507	0.003417	0.01247	NA	NA	-0.2101	-0.00456	NA	0.005956	NA	0.01079
	F-statistic	7.511	2.006	8.972	NA	NA	0.2404	0.4354	NA	3.008	NA	4.728
	p-value (F-statistic)	4.81e-10	0.04213	2.69e-12	NA	NA	0.9792	0.9002	NA	0.002308	NA	8.90e-06
	FN1: rs140926439, chr2:215424292:C>T
	Ancestry	EUR	AFR	AMR	EAS	SAS	MDE	AJ	FIN	AAC	CAS	CAH
	Multiple R-squared	0.001277	NA	0.002965	NA	0.002446	NA	0.008648	NA	0.003186	NA	0.002904
	Adjusted R-squared	0.0004946	NA	0.001384	NA	-0.0008166	NA	0.0006122	NA	0.0002024	NA	-2.16E-05
	F-statistic	1.632	NA	1.875	NA	0.7497	NA	1.076	NA	1.068	NA	0.9926
	p-value (F-statistic)	0.11	NA	0.0594	NA	0.6475	NA	0.3773	NA	0.3827	NA	0.4395
	FN1: rs116558455, chr2:215386857:G>A
	Ancestry	EUR	AFR	AMR	EAS	SAS	MDE	AJ	FIN	AAC	CAS	CAH
	Multiple R-squared	0.000751	0.01389	0.003025	NA	NA	NA	NA	NA	0.003845	NA	0.003985
	Adjusted R-squared	-3.17E-05	0.01052	0.001444	NA	NA	NA	NA	NA	0.0008641	NA	0.001063
	F-statistic	0.9595	4.12	1.913	NA	NA	NA	NA	NA	1.29	NA	1.364
	p-value (F-statistic)	0.4658	6.78e-05	0.05376	NA	NA	NA	NA	NA	0.2439	NA	0.2074
	RELN: rs201731543, Chr7:103472855: T>C
	Ancestry	EUR	AFR	AMR	EAS	SAS	MDE	AJ	FIN	AAC	CAS	CAH
	Multiple R-squared	NP	NP	NP	NP	NP	NP	NP	NP	NP	NP	NP
	Adjusted R-squared	NP	NP	NP	NP	NP	NP	NP	NP	NP	NP	NP
	F-statistic	NP	NP	NP	NP	NP	NP	NP	NP	NP	NP	NP
	p-value (F-statistic)	NP	NP	NP	NP	NP	NP	NP	NP	NP	NP	NP
	ABCA7:rs72973581, Chr19:1043104: G>A
	Ancestry	EUR	AFR	AMR	EAS	SAS	MDE	AJ	FIN	AAC	CAS	CAH
	Multiple R-squared	0.001899	0.005624	0.01143	0.1094	0.01553	0.07682	0.003595	0.1911	0.005244	0.05684	0.002148
	Adjusted R-squared	0.001117	0.002224	0.009862	0.007593	0.01231	-0.1967	-0.004482	-0.2711	0.002266	0.003705	-0.000779
	F-statistic	2.429	1.654	7.29	1.075	4.823	0.2809	0.4451	0.4134	1.761	1.07	0.7339
	p-value (F-statistic)	0.01277	0.1047	1.14e-09	0.3909	6.53e-06	0.9667	0.8941	0.8943	0.07999	0.3877	0.6616
	APOE:rs449647, Chr19:44905307: A>T
	Ancestry	EUR	AFR	AMR	EAS	SAS	MDE	AJ	FIN	AAC	CAS	CAH
	Multiple R-squared	0.05969	0.09666	0.008391	0.1156	0.02943	0.1789	0.07881	0.6671	0.0556	0.07086	0.01471
	Adjusted R-squared	5.90E-02	0.09357	0.006819	0.01455	0.02626	-0.06436	0.07134	0.4769	0.05278	0.01851	0.01182
	F-statistic	81.04	31.3	5.336	1.144	9.272	0.7354	10.55	3.507	19.67	1.354	5.091
	p-value (F-statistic)	< 2.2e-16	< 2.2e-16	1.08e-06	0.3455	1.15e-12	0.6598	2.72e-14	0.01951	< 2.2e-16	0.2221	2.62e-06
	TOMM40:rs11556505, Chr19:44892887: C>T
	Ancestry	EUR	AFR	AMR	EAS	SAS	MDE	AJ	FIN	AAC	CAS	CAH
	Multiple R-squared	0.4047	0.005166	0.5032	0.5528	0.3681	0.4932	0.4053	0.2905	0.03025	0.4191	0.1588
	Adjusted R-squared	4.04E-01	0.001765	5.02E-01	0.5017	0.366	0.3431	0.4005	-0.1149	0.02735	0.3863	0.1563
	F-statistic	867.9	1.519	638.5	10.82	178.1	3.285	84.07	0.7166	10.42	12.8	64.34
	p-value (F-statistic)	< 2.2e-16	0.1453	< 2.2e-16	8.93e-10	< 2.2e-16	0.009537	< 2.2e-16	0.6747	1.76e-14	9.05e-14	< 2.2e-16
	APP:rs466433, Chr21:26171645: A>G
	Ancestry	EUR	AFR	AMR	EAS	SAS	MDE	AJ	FIN	AAC	CAS	CAH
	Multiple R-squared	0.001274	0.01052	0.04437	0.02215	0.009398	0.278	0.002803	0.2547	0.006657	0.07162	0.01606
	Adjusted R-squared	0.0004915	0.007136	0.04285	-0.08961	0.006158	0.06411	-0.005279	-0.1712	0.003684	0.01931	0.01317
	F-statistic	1.628	3.109	29.27	0.1982	2.901	1.3	0.3468	0.598	2.239	1.369	5.563
	p-value (F-statistic)	0.1111	0.001696	< 2.2e-16	0.9903	0.003209	0.2853	0.9474	0.7648	0.0222	0.2149	5.23e-07
	APP:rs364048, Chr21:26171723: T>C
	Ancestry	EUR	AFR	AMR	EAS	SAS	MDE	AJ	FIN	AAC	CAS	CAH
	Multiple R-squared	0.001162	0.009429	0.04405	0.02215	0.009632	0.278	0.002803	0.2547	0.006545	0.06569	0.01414
	Adjusted R-squared	0.0003795	0.006043	0.04254	-0.08961	0.006393	0.06411	-0.005279	-0.1712	0.003572	0.01306	0.01125
	F-statistic	1.485	2.784	29.06	0.1982	2.974	1.3	0.3468	0.598	2.201	1.248	4.889
	p-value (F-statistic)	0.1568	0.004562	< 2.2e-16	0.9903	0.00257	0.2853	0.9474	0.7648	0.02468	0.2757	5.18e-06
	NOCT:rs13116075 , Chr4:139008878: A>G
	Ancestry	EUR	AFR	AMR	EAS	SAS	MDE	AJ	FIN	AAC	CAS	CAH
	Multiple R-squared	0.001905	0.00331	0.04212	0.1196	0.01192	0.2339	0.01113	0.4501	0.02384	0.1287	0.007236
	Adjusted R-squared	0.001124	-9.73E-05	0.0406	0.01903	0.008685	0.006878	0.003112	0.1359	0.02091	0.07962	0.004324
	F-statistic	2.437	0.9714	27.72	1.189	3.688	1.03	1.388	1.432	8.159	2.622	2.485
	p-value (F-statistic)	0.01247	0.4564	< 2.2e-16	0.3181	0.0002741	0.4381	0.1974	0.2659	5.90e-11	0.01045	0.01101
	SORL1:rs11218343 , Chr11:121564878: T>C
	Ancestry	EUR	AFR	AMR	EAS	SAS	MDE	AJ	FIN	AAC	CAS	CAH
	Multiple R-squared	0.001947	0.002006	0.01772	0.1758	0.008949	0.2985	0.006183	0.3007	0.007169	0.1775	0.005121
	Adjusted R-squared	0.001165	-0.001406	0.01617	0.08164	0.005707	0.09058	-0.001872	-0.09896	0.004198	0.1312	0.002202
	F-statistic	2.491	0.5881	11.38	1.867	2.761	1.436	0.7676	0.7524	2.413	3.832	1.755
	p-value (F-statistic)	0.01068	0.7885	4.13e-16	0.07919	0.00489	0.2271	0.6315	0.6478	0.01356	0.0004155	0.08134
	SLC24A4:rs12881735 , Chr14:92466484: T>C
	Ancestry	EUR	AFR	AMR	EAS	SAS	MDE	AJ	FIN	AAC	CAS	CAH
	Multiple R-squared	0.002167	0.003486	0.003695	0.2195	0.01008	0.2831	0.008244	0.465	0.00796	0.0787	0.002726
	Adjusted R-squared	0.001385	7.87E-05	0.002115	0.1303	0.006843	0.07073	0.0002055	0.1593	0.004991	0.02679	-0.0002001
	F-statistic	2.773	1.023	2.338	2.46	3.114	1.333	1.026	1.521	2.681	1.516	0.9316
	p-value (F-statistic)	0.004624	0.416	0.01665	0.02076	0.001672	0.2699	0.4146	0.2353	0.006189	0.1565	0.4888
	CASS4:rs6024870 , Chr20:56422512: G>A
	Ancestry	EUR	AFR	AMR	EAS	SAS	MDE	AJ	FIN	AAC	CAS	CAH
	Multiple R-squared	0.005311	0.008006	0.04053	NA	0.003495	0.2169	0.009504	NA	0.001664	0.09364	0.006718
	Adjusted R-squared	0.004532	0.004614	0.03901	NA	0.0002362	-0.01509	0.001476	NA	-0.001323	0.04258	0.003805
	F-statistic	6.818	2.361	26.63	NA	1.072	0.935	1.184	NA	0.5571	1.834	2.306
	p-value (F-statistic)	5.75e-09	0.01578	< 2.2e-16	NA	0.3794	0.5046	0.3055	NA	0.8136	0.07543	0.0184
	EPHA1:rs11762262 , Chr7:143410783: C>A
	Ancestry	EUR	AFR	AMR	EAS	SAS	MDE	AJ	FIN	AAC	CAS	CAH
	Multiple R-squared	NP	NP	NP	NP	NP	NP	NP	NP	NP	NP	NP
	Adjusted R-squared	NP	NP	NP	NP	NP	NP	NP	NP	NP	NP	NP
	F-statistic	NP	NP	NP	NP	NP	NP	NP	NP	NP	NP	NP
	p-value (F-statistic)	NP	NP	NP	NP	NP	NP	NP	NP	NP	NP	NP
	SPPL2A:rs59685680 , Chr15:50709337: T>G
	Ancestry	EUR	AFR	AMR	EAS	SAS	MDE	AJ	FIN	AAC	CAS	CAH
	Multiple R-squared	0.004688	0.007175	0.01329	0.1437	0.01777	0.2212	0.01731	0.4268	0.01038	0.1102	0.01375
	Adjusted R-squared	0.003908	0.003781	0.01173	0.04582	0.01455	-0.009605	0.009348	0.09927	0.007416	0.06005	0.01086
	F-statistic	6.014	2.114	8.494	1.468	5.53	0.9584	2.174	1.303	3.504	2.198	4.754
	p-value (F-statistic)	9.84e-08	0.03147	1.52e-11	0.1846	5.95e-07	0.4877	0.02723	0.3175	0.0004903	0.03094	8.17e-06
	RAB10:rs142787485 , Chr2:26135287: A>G
	Ancestry	EUR	AFR	AMR	EAS	SAS	MDE	AJ	FIN	AAC	CAS	CAH
	Multiple R-squared	0.005079	0.008158	0.009656	NA	0.008967	NA	0.00856	NA	0.001878	0.03641	0.004477
	Adjusted R-squared	0.0043	0.004768	0.008085	NA	0.005726	NA	0.000524	NA	-0.001109	-0.01787	0.001557
	F-statistic	6.517	2.406	6.148	NA	2.767	NA	1.065	NA	0.6287	0.6707	1.533
	p-value (F-statistic)	1.67e-08	0.01386	6.44e-08	NA	0.004805	NA	0.3852	NA	0.7543	0.7166	0.1404
	APP:rs63750847 , Chr21:25897620: C>T
	Ancestry	EUR	AFR	AMR	EAS	SAS	MDE	AJ	FIN	AAC	CAS	CAH
	Multiple R-squared	0.0007034	NA	NA	NA	NA	NA	NA	NA	NA	NA	NA
	Adjusted R-squared	-7.93E-05	NA	NA	NA	NA	NA	NA	NA	NA	NA	NA
	F-statistic	0.8986	NA	NA	NA	NA	NA	NA	NA	NA	NA	NA
	p-value (F-statistic)	0.5164	NA	NA	NA	NA	NA	NA	NA	NA	NA	NA
	PLCG2:rs72824905 , Chr16:81908423: C>G
	Ancestry	EUR	AFR	AMR	EAS	SAS	MDE	AJ	FIN	AAC	CAS	CAH
	Multiple R-squared	0.001086	0.004176	0.004078	NA	0.001192	NA	0.01783	NA	0.001935	NA	0.001996
	Adjusted R-squared	0.0003033	0.0007714	0.002499	NA	-0.002075	NA	0.009868	NA	-0.001052	NA	-0.0009316
	F-statistic	1.388	1.227	2.582	NA	0.3648	NA	2.24	NA	0.6477	NA	0.6818
	p-value (F-statistic)	0.1962	0.279	0.00821	NA	0.9392	NA	0.0227	NA	0.7379	NA	0.708
	LRRC37A: rs2732703 , Chr17:46275856: T>G
	Ancestry	EUR	AFR	AMR	EAS	SAS	MDE	AJ	FIN	AAC	CAS	CAH
	Multiple R-squared	0.007921	0.03169	0.07651	NA	0.01552	0.3253	0.01275	0.3684	0.03173	0.0346	0.008147
	Adjusted R-squared	0.007144	0.02838	0.07505	NA	0.0123	0.1254	0.004751	0.007558	0.02883	-0.01979	0.005237
	F-statistic	10.19	9.574	52.24	NA	4.821	1.627	1.594	1.021	10.95	0.6361	2.8
	p-value (F-statistic)	2.74e-14	3.99e-13	< 2.2e-16	NA	6.59e-06	0.1635	0.1223	0.4641	2.65e-15	0.7463	0.004337
	NFIC: rs9749589 , Chr19:3405594: T>A
	Ancestry	EUR	AFR	AMR	EAS	SAS	MDE	AJ	FIN	AAC	CAS	CAH
	Multiple R-squared	NP	NP	NP	NP	NP	NP	NP	NP	NP	NP	NP
	Adjusted R-squared	NP	NP	NP	NP	NP	NP	NP	NP	NP	NP	NP
	F-statistic	NP	NP	NP	NP	NP	NP	NP	NP	NP	NP	NP
	p-value (F-statistic)	NP	NP	NP	NP	NP	NP	NP	NP	NP	NP	NP
	APOE3 Christchurch :rs121918393, Chr19:44908756:C>A
	Ancestry	EUR	AFR	AMR	EAS	SAS	MDE	AJ	FIN	AAC	CAS	CAH
	Multiple R-squared	NP	NP	NP	NP	NP	NP	NP	NP	NP	NP	NP
	Adjusted R-squared	NP	NP	NP	NP	NP	NP	NP	NP	NP	NP	NP
	F-statistic	NP	NP	NP	NP	NP	NP	NP	NP	NP	NP	NP
	p-value (F-statistic)	NP	NP	NP	NP	NP	NP	NP	NP	NP	NP	NP
	NP, Not present in dataset; NA, not available
