## Supplementary Table 17 for "Biobank-scale characterization of Alzheimer’s disease and related dementias identifies potential disease-causing variants, risk factors, and genetic modifiers across diverse ancestries"

### Sheet: Supplementary Table 17
Supplementary Table 17-Assessment of the correlation model for APOE ε4/ε4 genotype in ADSP
	r2_model <- lm(Protective/disease-modifying variant ~ APOE_STATUS (ε4/ε4) +SEX + AGE + PC1 + PC2 + PC3 + PC4 + PC5, data = data)
	19q13.31: rs10423769, chr19:43100929:G>A
	Ancestry	EUR	AFR	AMR	EAS	SAS	MDE	AJ	FIN	AAC	CAS	CAH
	Multiple R-squared	0.005736	0.007183	0.0141	NA	NA	0.05772	0.00307	NA	0.0089	NA	0.01519
	Adjusted R-squared	0.004957	0.003789	0.01254	NA	NA	-0.2215	-0.00501	NA	0.005934	NA	0.0123
	F-statistic	7.366	2.116	9.019	NA	NA	0.2067	0.38	NA	3.001	NA	5.258
	p-value (F-statistic)	8.10e-10	0.03127	2.27e-12	NA	NA	0.9871	0.9315	NA	0.00236	NA	1.49e-06
	FN1: rs140926439, chr2:215424292:C>T
	Ancestry	EUR	AFR	AMR	EAS	SAS	MDE	AJ	FIN	AAC	CAS	CAH
	Multiple R-squared	0.001311	NA	0.002846	NA	0.002373	NA	0.008096	NA	0.003556	NA	0.002993
	Adjusted R-squared	0.0005288	NA	0.001265	NA	-0.0008894	NA	5.63E-05	NA	0.000574	NA	6.82E-05
	F-statistic	1.676	NA	1.8	NA	0.7274	NA	1.007	NA	1.192	NA	1.023
	p-value (F-statistic)	0.09871	NA	0.07223	NA	0.6674	NA	0.4288	NA	0.2993	NA	0.4158
	FN1: rs116558455, chr2:215386857:G>A
	Ancestry	EUR	AFR	AMR	EAS	SAS	MDE	AJ	FIN	AAC	CAS	CAH
	Multiple R-squared	0.0007015	0.01425	0.002318	NA	NA	NA	NA	NA	0.003693	NA	0.003498
	Adjusted R-squared	-8.12E-05	0.01088	0.0007357	NA	NA	NA	NA	NA	0.0007116	NA	0.0005742
	F-statistic	0.8962	4.227	1.465	NA	NA	NA	NA	NA	1.239	NA	1.196
	p-value (F-statistic)	0.5185	4.76e-05	0.1645	NA	NA	NA	NA	NA	0.272	NA	0.2969
	RELN: rs201731543, Chr7:103472855: T>C
	Ancestry	EUR	AFR	AMR	EAS	SAS	MDE	AJ	FIN	AAC	CAS	CAH
	Multiple R-squared	NP	NP	NP	NP	NP	NP	NP	NP	NP	NP	NP
	Adjusted R-squared	NP	NP	NP	NP	NP	NP	NP	NP	NP	NP	NP
	F-statistic	NP	NP	NP	NP	NP	NP	NP	NP	NP	NP	NP
	p-value (F-statistic)	NP	NP	NP	NP	NP	NP	NP	NP	NP	NP	NP
	ABCA7:rs72973581, Chr19:1043104: G>A
	Ancestry	EUR	AFR	AMR	EAS	SAS	MDE	AJ	FIN	AAC	CAS	CAH
	Multiple R-squared	0.00218	0.005109	0.01064	0.1088	0.01564	0.06866	0.01388	0.1844	0.005725	0.05868	0.001753
	Adjusted R-squared	0.001398	0.001708	0.00907	0.00692	0.01242	-0.2073	0.00589	-0.2817	0.002749	0.005643	-0.001176
	F-statistic	2.789	1.502	6.78	1.068	4.858	0.2488	1.737	0.3957	1.924	1.106	0.5985
	p-value (F-statistic)	0.004396	0.1511	6.96e-09	0.3955	5.81e-06	0.9769	0.08601	0.905	0.05245	0.3624	0.7799
	APOE:rs449647, Chr19:44905307: A>T
	Ancestry	EUR	AFR	AMR	EAS	SAS	MDE	AJ	FIN	AAC	CAS	CAH
	Multiple R-squared	0.0319	0.04362	0.005569	0.1584	0.02047	0.1899	0.03783	0.445	0.02097	0.04018	0.01183
	Adjusted R-squared	3.11E-02	0.04035	0.003992	0.0622	0.01727	-0.05015	0.03003	0.1279	0.01804	-0.01389	0.008934
	F-statistic	42.07	13.34	3.531	1.647	6.391	0.7911	4.85	1.403	7.155	0.7431	4.082
	p-value (F-statistic)	< 2.2e-16	< 2.2e-16	0.0004401	0.1274	3.05e-08	0.6149	6.99e-06	0.2767	2.06e-09	0.6533	7.59e-05
	TOMM40:rs11556505, Chr19:44892887: C>T
	Ancestry	EUR	AFR	AMR	EAS	SAS	MDE	AJ	FIN	AAC	CAS	CAH
	Multiple R-squared	0.2721	0.005496	0.1374	0.4969	0.07396	0.5143	0.1281	0.3759	0.02289	0.2014	0.08108
	Adjusted R-squared	2.72E-01	0.002096	1.36E-01	0.4394	0.07093	0.3704	0.1211	0.01934	0.01996	0.1564	0.07838
	F-statistic	477.2	1.617	100.4	8.642	24.42	3.573	18.13	1.054	7.826	4.476	30.08
	p-value (F-statistic)	< 2.2e-16	0.1149	< 2.2e-16	4.07e-08	< 2.2e-16	0.00599	< 2.2e-16	0.4443	1.93e-10	7.29e-05	< 2.2e-16
	APP:rs466433, Chr21:26171645: A>G
	Ancestry	EUR	AFR	AMR	EAS	SAS	MDE	AJ	FIN	AAC	CAS	CAH
	Multiple R-squared	0.001345	0.01029	0.04407	0.05212	0.01007	0.2673	0.00206	0.2342	0.007452	0.07374	0.01588
	Adjusted R-squared	0.0005629	0.006906	0.04255	-0.05621	0.006833	0.05024	-0.006029	-0.2034	0.004482	0.02155	0.01299
	F-statistic	1.72	3.041	29.06	0.4811	3.111	1.231	0.2546	0.5352	2.509	1.413	5.5
	p-value (F-statistic)	0.08847	0.002094	< 2.2e-16	0.8656	0.001688	0.3191	0.9797	0.8115	0.01027	0.1959	6.48e-07
	APP:rs364048, Chr21:26171723: T>C
	Ancestry	EUR	AFR	AMR	EAS	SAS	MDE	AJ	FIN	AAC	CAS	CAH
	Multiple R-squared	0.001226	0.009147	0.04375	0.05212	0.01033	0.2673	0.00206	0.2342	0.007266	0.06919	0.014
	Adjusted R-squared	0.0004441	0.005759	0.04223	-0.05621	0.007091	0.05024	-0.006029	-0.2034	0.004295	0.01675	0.01111
	F-statistic	1.568	2.7	28.84	0.4811	3.191	1.231	0.2546	0.5352	2.445	1.319	4.84
	p-value (F-statistic)	0.1288	0.005867	< 2.2e-16	0.8656	0.001316	0.3191	0.9797	0.8115	0.01234	0.2384	6.12e-06
	NOCT:rs13116075 , Chr4:139008878: A>G
	Ancestry	EUR	AFR	AMR	EAS	SAS	MDE	AJ	FIN	AAC	CAS	CAH
	Multiple R-squared	0.001848	0.003495	0.04217	0.1926	0.0117	0.2291	0.00869	0.4587	0.02382	0.1338	0.00723
	Adjusted R-squared	0.001066	8.79E-05	0.04065	0.1004	0.008469	0.0007037	0.0006552	0.1493	0.02089	0.08501	0.004317
	F-statistic	2.363	1.026	27.76	2.088	3.62	1.003	1.082	1.483	8.152	2.742	2.482
	p-value (F-statistic)	0.01543	0.4139	< 2.2e-16	0.04845	0.0003401	0.4565	0.3735	0.248	6.05e-11	0.007637	0.01109
	SORL1:rs11218343 , Chr11:121564878: T>C
	Ancestry	EUR	AFR	AMR	EAS	SAS	MDE	AJ	FIN	AAC	CAS	CAH
	Multiple R-squared	0.00196	0.001522	0.01787	0.1742	0.008956	0.4317	0.005629	0.4209	0.003543	0.1694	0.005
	Adjusted R-squared	0.001178	-0.001892	0.01631	0.07979	0.005715	0.2633	-0.002431	0.09003	0.0005606	0.1226	0.002081
	F-statistic	2.507	0.4458	11.47	1.845	2.763	2.564	0.6984	1.272	1.188	3.62	1.713
	p-value (F-statistic)	0.01017	0.8938	2.92e-16	0.08297	0.004856	0.03197	0.6932	0.3313	0.3021	0.000736	0.09037
	SLC24A4:rs12881735 , Chr14:92466484: T>C
	Ancestry	EUR	AFR	AMR	EAS	SAS	MDE	AJ	FIN	AAC	CAS	CAH
	Multiple R-squared	0.002313	0.005736	0.003383	0.2257	0.01029	0.2901	0.008356	0.4722	0.008757	0.08134	0.00263
	Adjusted R-squared	0.001532	0.002337	0.001802	0.1372	0.007057	0.07979	0.0003185	0.1706	0.00579	0.02958	-0.0002959
	F-statistic	2.96	1.687	2.14	2.551	3.18	1.379	1.04	1.566	2.952	1.572	0.8989
	p-value (F-statistic)	0.002611	0.09642	0.02905	0.01686	0.00136	0.2498	0.404	0.2213	0.002739	0.1384	0.5163
	CASS4:rs6024870 , Chr20:56422512: G>A
	Ancestry	EUR	AFR	AMR	EAS	SAS	MDE	AJ	FIN	AAC	CAS	CAH
	Multiple R-squared	0.005269	0.007486	0.04021	NA	0.003431	0.1763	0.006623	NA	0.001632	0.09397	0.006616
	Adjusted R-squared	0.00449	0.004093	0.03868	NA	0.0001714	-0.06771	-0.001429	NA	-0.001357	0.04292	0.003701
	F-statistic	6.763	2.206	26.41	NA	1.053	0.7226	0.8225	NA	0.546	1.841	2.27
	p-value (F-statistic)	6.97e-09	0.02438	< 2.2e-16	NA	0.3939	0.6703	0.5827	NA	0.8223	0.07417	0.02034
	EPHA1:rs11762262 , Chr7:143410783: C>A
	Ancestry	EUR	AFR	AMR	EAS	SAS	MDE	AJ	FIN	AAC	CAS	CAH
	Multiple R-squared	NP	NP	NP	NP	NP	NP	NP	NP	NP	NP	NP
	Adjusted R-squared	NP	NP	NP	NP	NP	NP	NP	NP	NP	NP	NP
	F-statistic	NP	NP	NP	NP	NP	NP	NP	NP	NP	NP	NP
	p-value (F-statistic)	NP	NP	NP	NP	NP	NP	NP	NP	NP	NP	NP
	SPPL2A:rs59685680 , Chr15:50709337: T>G
	Ancestry	EUR	AFR	AMR	EAS	SAS	MDE	AJ	FIN	AAC	CAS	CAH
	Multiple R-squared	0.004663	0.008648	0.01185	0.1533	0.02026	0.1492	0.0174	0.4308	0.008888	0.1296	0.01365
	Adjusted R-squared	0.003884	0.005259	0.01029	0.05649	0.01706	-0.1029	0.009433	0.1055	0.005922	0.08053	0.01076
	F-statistic	5.982	2.552	7.564	1.584	6.323	0.5918	2.184	1.324	2.996	2.642	4.719
	p-value (F-statistic)	1.10e-07	0.009088	4.29e-10	0.1454	3.87e-08	0.7759	0.02644	0.3084	0.00239	0.009912	9.19e-06
	RAB10:rs142787485 , Chr2:26135287: A>G
	Ancestry	EUR	AFR	AMR	EAS	SAS	MDE	AJ	FIN	AAC	CAS	CAH
	Multiple R-squared	0.005061	0.008086	0.009583	NA	0.01227	NA	0.008497	NA	0.002769	0.03774	0.003674
	Adjusted R-squared	0.004281	0.004695	0.008012	NA	0.009036	NA	0.0004601	NA	-0.0002158	-0.01648	0.0007508
	F-statistic	6.494	2.384	6.1	NA	3.797	NA	1.057	NA	0.9277	0.6961	1.257
	p-value (F-statistic)	1.81e-08	0.01474	7.60e-08	NA	0.0001928	NA	0.391	NA	0.4921	0.6945	0.2617
	APP:rs63750847 , Chr21:25897620: C>T
	Ancestry	EUR	AFR	AMR	EAS	SAS	MDE	AJ	FIN	AAC	CAS	CAH
	Multiple R-squared	0.0005435	NA	NA	NA	NA	NA	NA	NA	NA	NA	NA
	Adjusted R-squared	-0.0002393	NA	NA	NA	NA	NA	NA	NA	NA	NA	NA
	F-statistic	0.6943	NA	NA	NA	NA	NA	NA	NA	NA	NA	NA
	p-value (F-statistic)	0.697	NA	NA	NA	NA	NA	NA	NA	NA	NA	NA
	PLCG2:rs72824905 , Chr16:81908423: C>G
	Ancestry	EUR	AFR	AMR	EAS	SAS	MDE	AJ	FIN	AAC	CAS	CAH
	Multiple R-squared	0.001153	0.00491	0.003084	NA	0.0006992	NA	0.01863	NA	0.001758	NA	0.002158
	Adjusted R-squared	0.0003705	0.001508	0.001503	NA	-0.002569	NA	0.01067	NA	-0.001229	NA	-0.0007697
	F-statistic	1.474	1.443	1.951	NA	0.2139	NA	2.341	NA	0.5885	NA	0.7371
	p-value (F-statistic)	0.161	0.1734	0.04865	NA	0.9886	NA	0.01707	NA	0.7882	NA	0.6588
	LRRC37A: rs2732703 , Chr17:46275856: T>G
	Ancestry	EUR	AFR	AMR	EAS	SAS	MDE	AJ	FIN	AAC	CAS	CAH
	Multiple R-squared	0.007924	0.03166	0.0766	NA	0.01559	0.3186	0.009751	0.2984	0.03179	0.03813	0.008379
	Adjusted R-squared	0.007147	0.02835	0.07514	NA	0.01237	0.1167	0.001725	-0.1026	0.02889	-0.01606	0.00547
	F-statistic	10.2	9.563	52.3	NA	4.843	1.578	1.215	0.7442	10.97	0.7036	2.88
	p-value (F-statistic)	2.70e-14	4.14e-13	< 2.2e-16	NA	6.11e-06	0.1781	0.2866	0.6539	2.44e-15	0.688	0.0034
	NFIC: rs9749589 , Chr19:3405594: T>A
	Ancestry	EUR	AFR	AMR	EAS	SAS	MDE	AJ	FIN	AAC	CAS	CAH
	Multiple R-squared	NP	NP	NP	NP	NP	NP	NP	NP	NP	NP	NP
	Adjusted R-squared	NP	NP	NP	NP	NP	NP	NP	NP	NP	NP	NP
	F-statistic	NP	NP	NP	NP	NP	NP	NP	NP	NP	NP	NP
	p-value (F-statistic)	NP	NP	NP	NP	NP	NP	NP	NP	NP	NP	NP
	APOE3 Christchurch :rs121918393, Chr19:44908756:C>A
	Ancestry	EUR	AFR	AMR	EAS	SAS	MDE	AJ	FIN	AAC	CAS	CAH
	Multiple R-squared	NP	NP	NP	NP	NP	NP	NP	NP	NP	NP	NP
	Adjusted R-squared	NP	NP	NP	NP	NP	NP	NP	NP	NP	NP	NP
	F-statistic	NP	NP	NP	NP	NP	NP	NP	NP	NP	NP	NP
	p-value (F-statistic)	NP	NP	NP	NP	NP	NP	NP	NP	NP	NP	NP
	NP, Not present in dataset; NA, not available
