## Supplementary Table 18 for "Biobank-scale characterization of Alzheimer’s disease and related dementias identifies potential disease-causing variants, risk factors, and genetic modifiers across diverse ancestries"

### Sheet: Supplementary Table 18
Supplementary Table 18- Assessment of the interaction model for APOE ε4 carriers in ADSP
	Interaction_model <- glm(PHENO ~ Protective/disease-modifying variant * APOE_STATUS (ε4 carriers) +SEX + AGE + PC1 + PC2 + PC3 + PC4 + PC5, data = data, family = binomial)
	19q13.31: rs10423769, chr19:43100929:G>A
	Ancestry	EUR	AFR	AMR	EAS	SAS	MDE	AJ	FIN	AAC	CAS	CAH
	β	-0.318826	-4.166e-01	4.690e-01	NA	NA	NA	0.4752150	NA	-0.1165126	NA	1.433e-01
	Std. Error	0.708762	1.989e-01	4.654e-01	NA	NA	NA	0.6321330	NA	0.1847811	NA	2.718e-01
	z value	-0.450	-2.095	1.008	NA	NA	NA	0.752	NA	-0.631	NA	0.527
	p-value	0.652829	0.03619	0.313568	NA	NA	NA	0.4522	NA	0.52834	NA	0.598
	FN1: rs140926439, chr2:215424292:C>T
	Ancestry	EUR	AFR	AMR	EAS	SAS	MDE	AJ	FIN	AAC	CAS	CAH
	β	6.361e-01	NA	9.971e-01	NA	NA	NA	NA	NA	-1.2945448	NA	-1.380e+01
	Std. Error	4.755e-01	NA	1.378e+00	NA	NA	NA	NA	NA	1.4574128	NA	3.063e+02
	z value	1.338	NA	0.723	NA	NA	NA	NA	NA	-0.888	NA	-0.045
	p-value	0.180972	NA	0.469477	NA	NA	NA	NA	NA	0.37441	NA	0.964
	FN1: rs116558455, chr2:215386857:G>A
	Ancestry	EUR	AFR	AMR	EAS	SAS	MDE	AJ	FIN	AAC	CAS	CAH
	β	9.032e+00	9.230e-01	NA	NA	NA	NA	NA	NA	0.7675988	NA	1.418e+01
	Std. Error	1.195e+02	9.641e-01	NA	NA	NA	NA	NA	NA	1.2675978	NA	2.674e+02
	z value	0.076	0.957	NA	NA	NA	NA	NA	NA	0.606	NA	0.053
	p-value	0.939739	0.33838	NA	NA	NA	NA	NA	NA	0.54481	NA	0.958
	RELN: rs201731543, Chr7:103472855: T>C
	Ancestry	EUR	AFR	AMR	EAS	SAS	MDE	AJ	FIN	AAC	CAS	CAH
	β	NP	NP	NP	NP	NP	NP	NP	NP	NP	NP	NP
	Std. Error	NP	NP	NP	NP	NP	NP	NP	NP	NP	NP	NP
	z value	NP	NP	NP	NP	NP	NP	NP	NP	NP	NP	NP
	p-value	NP	NP	NP	NP	NP	NP	NP	NP	NP	NP	NP
	ABCA7:rs72973581, Chr19:1043104: G>A
	Ancestry	EUR	AFR	AMR	EAS	SAS	MDE	AJ	FIN	AAC	CAS	CAH
	β	5.620e-04	1.487e+00	-2.520e-01	NA	-1.03652	-3.04100	-0.667652	1.718e+02	-0.2107357	-1.258e+01	-6.630e-01
	Std. Error	1.353e-01	1.312e+00	4.553e-01	NA	1.15142	7466.53303	0.473013	4.265e+05	0.4452148	1.695e+03	4.910e-01
	z value	0.004	1.134	-0.553	NA	-0.900	0.000	-1.411	0.000	-0.473	-0.007	-1.350
	p-value	0.996687	0.25688	0.579936	NA	0.368008	0.9997	0.1581	1.000	0.63597	0.9941	0.177
	APOE:rs449647, Chr19:44905307: A>T
	Ancestry	EUR	AFR	AMR	EAS	SAS	MDE	AJ	FIN	AAC	CAS	CAH
	β	-0.270222	-1.446e-02	-2.146e-01	-1.31410	-0.41516	-17.92462	-0.3188204	NA	-0.2674458	-0.28649	9.553e-02
	Std. Error	0.105633	1.494e-01	1.423e-01	2.47308	0.50059	2971.41668	0.2675842	NA	0.1298759	1.13455	1.405e-01
	z value	-2.558	-0.097	-1.508	-0.531	-0.829	-0.006	-1.191	NA	-2.059	-0.253	0.680
	p-value	0.010524	0.92290	0.131445	0.595167	0.406911	0.9952	0.2335	NA	0.03947	0.800642	0.497
	TOMM40:rs11556505, Chr19:44892887: C>T
	Ancestry	EUR	AFR	AMR	EAS	SAS	MDE	AJ	FIN	AAC	CAS	CAH
	β	3.048e-01	-1.037e-01	4.267e-01	-1.84506	-4.491e-02	-10.51189	0.2308497	50.468	0.0356318	-0.77961	1.709e-01
	Std. Error	9.651e-02	2.173e-01	2.268e-01	1.98319	4.240e-01	2444.76386	0.3406798	3499.371	0.1757837	1.42636	1.915e-01
	z value	3.158	-0.477	1.882	-0.930	-0.106	-0.004	0.678	0.014	0.203	-0.547	0.892
	p-value	0.001586	0.63323	0.059868	0.35219	0.915644	0.9966	0.49802	0.988	0.83937	0.584671	0.372
	APP:rs466433, Chr21:26171645: A>G
	Ancestry	EUR	AFR	AMR	EAS	SAS	MDE	AJ	FIN	AAC	CAS	CAH
	β	2.345e-01	-3.083e-02	0.033051	-0.23111	-0.398981	NA	-1.2410321	NA	-0.0245409	1.070413	2.379e-01
	Std. Error	2.154e-01	1.739e-01	0.194024	1.32894	0.509349	NA	1.6176383	NA	0.1584646	1.731510	2.343e-01
	z value	1.089	-0.177	0.170	-0.174	-0.783	NA	-0.767	NA	-0.155	0.618	1.015
	p-value	0.276334	0.85930	0.864739	0.861939	0.43344	NA	0.4430	NA	0.87693	0.536446	0.3099
	APP:rs364048, Chr21:26171723: T>C
	Ancestry	EUR	AFR	AMR	EAS	SAS	MDE	AJ	FIN	AAC	CAS	CAH
	β	2.290e-01	-1.158e-02	0.021558	-0.23111	-0.44173	NA	-1.2410321	NA	-0.0355304	1.129301	2.158e-01
	Std. Error	2.147e-01	1.723e-01	0.193861	1.32894	0.50777	NA	1.6176383	NA	0.1577669	1.718471	2.335e-01
	z value	1.066	-0.067	0.111	-0.174	-0.870	NA	-0.767	NA	-0.225	0.657	0.924
	p-value	0.286211	0.94639	0.911455	0.861939	0.384336	NA	0.4430	NA	0.82182	0.511082	0.3554
	NOCT:rs13116075 , Chr4:139008878: A>G
	Ancestry	EUR	AFR	AMR	EAS	SAS	MDE	AJ	FIN	AAC	CAS	CAH
	β	-8.385e-02	-9.510e-01	7.260e-02	NA	0.26446	-3.81041	-0.2010145	-5.534e+02	0.5046073	-1.385e+00	2.081e-01
	Std. Error	8.649e-02	4.567e-01	2.000e-01	NA	0.49224	2.97982	0.2679418	2.485e+06	0.2500546	3.982e+03	2.023e-01
	z value	-0.969	-2.082	0.363	NA	0.537	-1.279	-0.750	0.000	2.018	0.000	1.029
	p-value	0.33232	0.03732	0.716605	NA	0.591085	0.2010	0.4531	1.000	0.043592	0.99972	0.304
	SORL1:rs11218343 , Chr11:121564878: T>C
	Ancestry	EUR	AFR	AMR	EAS	SAS	MDE	AJ	FIN	AAC	CAS	CAH
	β	7.952e-02	-1.103e-01	-1.378e-01	-0.80898	-0.16323	0.82302	-0.0125682	NA	0.1120574	1.023742	-2.850e-01
	Std. Error	1.649e-01	2.542e-01	2.320e-01	1.03402	0.54306	6343.15555	0.3986291	NA	0.2200307	1.517054	2.447e-01
	z value	0.482	-0.434	-0.594	-0.782	-0.301	0.000	-0.032	NA	0.509	0.675	-1.165
	p-value	0.629727	0.66444	0.552610	0.434002	0.763732	0.9999	0.9748	NA	0.61056	0.49979	0.244
	SLC24A4:rs12881735 , Chr14:92466484: T>C
	Ancestry	EUR	AFR	AMR	EAS	SAS	MDE	AJ	FIN	AAC	CAS	CAH
	β	-1.957e-02	2.516e-02	-1.482e-01	-18.6019	-0.28701	5.8667	0.0810650	-3.972e+03	0.1538135	0.276026	-1.869e-01
	Std. Error	7.537e-02	2.023e-01	1.381e-01	2004.8178	0.36831	4.8139	0.2227441	2.880e+05	0.1627356	1.226256	1.707e-01
	z value	-0.260	0.124	-1.073	-0.009	-0.779	1.219	0.364	-0.014	0.945	0.225	-1.095
	p-value	0.7952	0.90102	0.283242	0.992597	0.435828	0.2230	0.7159	0.989	0.34457	0.82190	0.274
	CASS4:rs6024870 , Chr20:56422512: G>A
	Ancestry	EUR	AFR	AMR	EAS	SAS	MDE	AJ	FIN	AAC	CAS	CAH
	β	-2.061e-01	-9.165e-02	1.605e-01	NA	-0.14240	-17.90442	-0.2340929	NA	0.1964231	-1.592e+01	-4.237e-01
	Std. Error	1.121e-01	2.531e-01	2.191e-01	NA	1.25526	2623.75448	0.2607464	NA	0.2011266	1.264e+03	2.070e-01
	z value	-1.839	-0.362	0.732	NA	-0.113	-0.007	-0.898	NA	0.977	-0.013	-2.047
	p-value	0.065858	0.71722	0.463960	NA	0.909678	0.9946	0.3693	NA	0.32876	0.989947	0.0406
	EPHA1:rs11762262 , Chr7:143410783: C>A
	Ancestry	EUR	AFR	AMR	EAS	SAS	MDE	AJ	FIN	AAC	CAS	CAH
	β	NP	NP	NP	NP	NP	NP	NP	NP	NP	NP	NP
	Std. Error	NP	NP	NP	NP	NP	NP	NP	NP	NP	NP	NP
	z value	NP	NP	NP	NP	NP	NP	NP	NP	NP	NP	NP
	p-value	NP	NP	NP	NP	NP	NP	NP	NP	NP	NP	NP
	SPPL2A:rs59685680 , Chr15:50709337: T>G
	Ancestry	EUR	AFR	AMR	EAS	SAS	MDE	AJ	FIN	AAC	CAS	CAH
	β	6.672e-02	-3.335e-01	-2.570e-01	2.87543	-0.1117	4.63124	-0.214747	6.536e+01	-0.1978749	2.62213	-4.180e-02
	Std. Error	7.893e-02	3.331e-01	1.556e-01	1.50408	0.4559	4.83035	0.285249	1.620e+05	0.2117032	1.19620	1.748e-01
	z value	0.845	-1.001	-1.652	1.912	-0.245	0.959	-0.753	0.000	-0.935	2.192	-0.239
	p-value	0.397939	0.31672	0.098474	0.055908	0.806431	0.3377	0.4515	1.000	0.34995	0.028376	0.811
	RAB10:rs142787485 , Chr2:26135287: A>G
	Ancestry	EUR	AFR	AMR	EAS	SAS	MDE	AJ	FIN	AAC	CAS	CAH
	β	2.695e-01	1.335e+01	0.325789	NA	-0.40186	NA	-0.6097255	NA	0.2456629	-1.488e+01	-1.244e-01
	Std. Error	1.610e-01	3.101e+02	0.510678	NA	1.10742	NA	0.5760773	NA	0.6260627	1.455e+03	4.478e-01
	z value	1.674	0.043	0.638	NA	-0.363	NA	-1.058	NA	0.392	-0.010	-0.278
	p-value	0.094146	0.96566	0.523504	NA	0.716694	NA	0.2899	NA	0.69477	0.991844	0.781
	APP:rs63750847 , Chr21:25897620: C>T
	Ancestry	EUR	AFR	AMR	EAS	SAS	MDE	AJ	FIN	AAC	CAS	CAH
	β	NA	NA	NA	NA	NA	NA	NA	NA	NA	NA	NA
	Std. Error	NA	NA	NA	NA	NA	NA	NA	NA	NA	NA	NA
	z value	NA	NA	NA	NA	NA	NA	NA	NA	NA	NA	NA
	p-value	NA	NA	NA	NA	NA	NA	NA	NA	NA	NA	NA
	PLCG2:rs72824905 , Chr16:81908423: C>G
	Ancestry	EUR	AFR	AMR	EAS	SAS	MDE	AJ	FIN	AAC	CAS	CAH
	β	2.050e-01	-6.375e-01	0.171255	NA	25.4570	NA	1.518e+01	NA	-0.3957762	NA	1.491e+00
	Std. Error	3.524e-01	2.020e+00	0.799518	NA	757.1858	NA	4.979e+02	NA	1.5902677	NA	1.495e+00
	z value	0.582	-0.316	0.214	NA	0.034	NA	0.030	NA	-0.249	NA	0.997
	p-value	0.56073	0.75225	0.830393	NA	0.973180	NA	0.9757	NA	0.80346	NA	0.319
	LRRC37A: rs2732703 , Chr17:46275856: T>G
	Ancestry	EUR	AFR	AMR	EAS	SAS	MDE	AJ	FIN	AAC	CAS	CAH
	β	-6.999e-03	3.639e-01	3.705e-01	NA	-0.14487	-0.20542	-0.3455109	NA	-0.2151586	-15.95199	8.660e-02
	Std. Error	9.252e-02	5.076e-01	1.866e-01	NA	0.67397	2.71021	0.2772725	NA	0.2525163	1689.31304	2.043e-01
	z value	-0.076	0.717	1.985	NA	-0.215	-0.076	-1.246	NA	-0.852	-0.009	0.424
	p-value	0.939698	0.47344	0.047098	NA	0.829805	0.9396	0.2127	NA	0.39418	0.992466	0.672
	NFIC: rs9749589 , Chr19:3405594: T>A
	Ancestry	EUR	AFR	AMR	EAS	SAS	MDE	AJ	FIN	AAC	CAS	CAH
	β	NP	NP	NP	NP	NP	NP	NP	NP	NP	NP	NP
	Std. Error	NP	NP	NP	NP	NP	NP	NP	NP	NP	NP	NP
	z value	NP	NP	NP	NP	NP	NP	NP	NP	NP	NP	NP
	p-value	NP	NP	NP	NP	NP	NP	NP	NP	NP	NP	NP
	APOE3 Christchurch :rs121918393, Chr19:44908756:C>A
	Ancestry	EUR	AFR	AMR	EAS	SAS	MDE	AJ	FIN	AAC	CAS	CAH
	β	NP	NP	NP	NP	NP	NP	NP	NP	NP	NP	NP
	Std. Error	NP	NP	NP	NP	NP	NP	NP	NP	NP	NP	NP
	z value	NP	NP	NP	NP	NP	NP	NP	NP	NP	NP	NP
	p-value	NP	NP	NP	NP	NP	NP	NP	NP	NP	NP	NP
	NP, Not present in dataset; NA, not available
