## Supplementary Table 19 for "Biobank-scale characterization of Alzheimer’s disease and related dementias identifies potential disease-causing variants, risk factors, and genetic modifiers across diverse ancestries"

### Sheet: Supplementary Table 19
Supplementary Table 19- Assessment of the interaction model for APOE ε4/ε4 genotype in ADSP
	Interaction_model <- glm(PHENO ~ Protective/disease-modifying variant * APOE_STATUS (ε4/ε4) +SEX + AGE + PC1 + PC2 + PC3 + PC4 + PC5, data = data, family = binomial)
	19q13.31: rs10423769, chr19:43100929:G>A
	Ancestry	EUR	AFR	AMR	EAS	SAS	MDE	AJ	FIN	AAC	CAS	CAH
	β	4.911e+00	-1.297e-01	3.386e-01	NA	NA	NA	6.083e+00	NA	-0.0109888	NA	-1.266e-01
	Std. Error	6.962e+01	1.673e-01	6.141e-01	NA	NA	NA	1.881e+02	NA	0.2050836	NA	2.496e-01
	z value	0.071	-0.775	0.551	NA	NA	NA	0.032	NA	-0.054	NA	-0.507
	p-value	0.9438	0.43845	0.581417	NA	NA	NA	0.974203	NA	0.95727	NA	0.611873
	FN1: rs140926439, chr2:215424292:C>T
	Ancestry	EUR	AFR	AMR	EAS	SAS	MDE	AJ	FIN	AAC	CAS	CAH
	β	-1.266e-01	NA	NA	NA	NA	NA	NA	NA	NA	NA	NA
	Std. Error	4.103e-01	NA	NA	NA	NA	NA	NA	NA	NA	NA	NA
	z value	-0.309	NA	NA	NA	NA	NA	NA	NA	NA	NA	NA
	p-value	0.7576	NA	NA	NA	NA	NA	NA	NA	NA	NA	NA
	FN1: rs116558455, chr2:215386857:G>A
	Ancestry	EUR	AFR	AMR	EAS	SAS	MDE	AJ	FIN	AAC	CAS	CAH
	β	NA	-6.168e-01	NA	NA	NA	NA	NA	NA	NA	NA	NA
	Std. Error	NA	6.378e-01	NA	NA	NA	NA	NA	NA	NA	NA	NA
	z value	NA	-0.967	NA	NA	NA	NA	NA	NA	NA	NA	NA
	p-value	NA	0.333499	NA	NA	NA	NA	NA	NA	NA	NA	NA
	RELN: rs201731543, Chr7:103472855: T>C
	Ancestry	EUR	AFR	AMR	EAS	SAS	MDE	AJ	FIN	AAC	CAS	CAH
	β	NP	NP	NP	NP	NP	NP	NP	NP	NP	NP	NP
	Std. Error	NP	NP	NP	NP	NP	NP	NP	NP	NP	NP	NP
	z value	NP	NP	NP	NP	NP	NP	NP	NP	NP	NP	NP
	p-value	NP	NP	NP	NP	NP	NP	NP	NP	NP	NP	NP
	ABCA7:rs72973581, Chr19:1043104: G>A
	Ancestry	EUR	AFR	AMR	EAS	SAS	MDE	AJ	FIN	AAC	CAS	CAH
	β	-0.058644	-3.217e-01	6.329e+00	NA	NA	NA	-0.9846288	-8.566e+01	-0.2526886	NA	6.229e+00
	Std. Error	0.144166	7.703e-01	9.233e+01	NA	NA	NA	0.4614323	3.346e+05	0.6282962	NA	1.535e+02
	z value	-0.407	-0.418	0.069	NA	NA	NA	-2.134	0.000	-0.402	NA	0.041
	p-value	0.6842	0.676201	0.945349	NA	NA	NA	0.032855	1.000	0.68755	NA	0.96764
	APOE:rs449647, Chr19:44905307: A>T
	Ancestry	EUR	AFR	AMR	EAS	SAS	MDE	AJ	FIN	AAC	CAS	CAH
	β	1.985e-01	3.898e-02	-6.337e-01	7.06937	-6.024637	NA	NA	NA	-0.4090145	7.737451	-6.361e-02
	Std. Error	3.794e-01	1.254e-01	2.572e-01	872.99690	187.324036	NA	NA	NA	0.1331053	688.428638	1.580e-01
	z value	0.523	0.311	-2.464	0.008	-0.032	NA	NA	NA	-3.073	0.011	-0.403
	p-value	0.6008	0.755964	0.013753	0.993539	0.974343	NA	NA	NA	0.00212	0.991033	0.687273
	TOMM40:rs11556505, Chr19:44892887: C>T
	Ancestry	EUR	AFR	AMR	EAS	SAS	MDE	AJ	FIN	AAC	CAS	CAH
	β	-2.868e-01	-1.377e-01	-3.712e-02	-7.69280	0.007408	5.14876	-0.0208789	-1.042e+02	-0.1621401	-7.062849	-1.911e-01
	Std. Error	8.295e-02	1.929e-01	1.600e-01	868.83988	0.678194	2797.44372	0.2745880	4.104e+05	0.1470801	727.699410	1.585e-01
	z value	-3.457	-0.714	-0.232	-0.009	0.011	0.002	-0.076	0.000	-1.102	-0.010	-1.206
	p-value	0.000546	0.475415	0.816578	0.992936	0.991284	0.9985	0.9394	1.000	0.27029	0.992256	0.227812
	APP:rs466433, Chr21:26171645: A>G
	Ancestry	EUR	AFR	AMR	EAS	SAS	MDE	AJ	FIN	AAC	CAS	CAH
	β	8.589e-02	-1.598e-01	7.928e-03	0.09191	-6.06141	NA	NA	NA	0.0014388	NA	-4.185e-02
	Std. Error	2.617e-01	1.595e-01	2.583e-01	1.17151	238.44272	NA	NA	NA	0.1544977	NA	2.610e-01
	z value	0.328	-1.002	0.031	0.078	-0.025	NA	NA	NA	0.009	NA	-0.160
	p-value	0.7427	0.316479	0.975511	0.937468	0.979719	NA	NA	NA	0.99257	NA	0.872616
	APP:rs364048, Chr21:26171723: T>C
	Ancestry	EUR	AFR	AMR	EAS	SAS	MDE	AJ	FIN	AAC	CAS	CAH
	β	8.667e-02	-1.483e-01	8.389e-03	0.09191	-6.07895	NA	NA	NA	0.0046628	NA	-1.094e-01
	Std. Error	2.616e-01	1.587e-01	2.582e-01	1.17151	238.45776	NA	NA	NA	0.1544485	NA	2.532e-01
	z value	0.331	-0.934	0.032	0.078	-0.025	NA	NA	NA	0.030	NA	-0.432
	p-value	0.7404	0.350231	0.974087	0.937468	0.979662	NA	NA	NA	0.97592	NA	0.665516
	NOCT:rs13116075 , Chr4:139008878: A>G
	Ancestry	EUR	AFR	AMR	EAS	SAS	MDE	AJ	FIN	AAC	CAS	CAH
	β	-1.127e-01	-9.841e-01	-6.797e-01	NA	-5.758776	NA	0.1252292	-1.879e+02	0.1242855	NA	-4.846e-01
	Std. Error	9.604e-02	5.861e-01	3.291e-01	NA	194.924414	NA	0.4583244	2.720e+05	0.2773288	NA	2.277e-01
	z value	-1.173	-1.679	-2.065	NA	-0.030	NA	0.273	-0.001	0.448	NA	-2.128
	p-value	0.2407	0.093119	0.038876	NA	0.976431	NA	0.78467	0.999	0.6540	NA	0.033307
	SORL1:rs11218343 , Chr11:121564878: T>C
	Ancestry	EUR	AFR	AMR	EAS	SAS	MDE	AJ	FIN	AAC	CAS	CAH
	β	-1.408e-01	-0.259595	-1.217e-01	0.08712	0.91853	-12.17899	6.438e+00	NA	0.0980442	-7.111671	-2.942e-01
	Std. Error	1.661e-01	0.239846	3.024e-01	1.18311	0.78688	7787.87509	1.962e+02	NA	0.2245461	727.699241	2.484e-01
	z value	-0.848	-1.082	-0.403	0.074	1.167	-0.002	0.033	NA	0.437	-0.010	-1.185
	p-value	0.396496	0.279101	0.687284	0.941297	0.243088	0.9988	0.97382	NA	0.66238	0.9922	0.236
	SLC24A4:rs12881735 , Chr14:92466484: T>C
	Ancestry	EUR	AFR	AMR	EAS	SAS	MDE	AJ	FIN	AAC	CAS	CAH
	β	-1.313e-01	-3.962e-03	-1.229e-01	-7.58488	-6.26421	NA	-0.1220254	-6.612e+01	0.0719857	-6.996744	1.123e-02
	Std. Error	8.540e-02	1.586e-01	2.018e-01	950.18066	225.66815	NA	0.3720891	1.205e+05	0.1686974	727.699193	2.003e-01
	z value	-1.537	-0.025	-0.609	-0.008	-0.028	NA	-0.328	-0.001	0.427	-0.010	0.056
	p-value	0.1242	0.980071	0.542427	0.993631	0.977855	NA	0.74295	1.000	0.66959	0.992	0.955297
	CASS4:rs6024870 , Chr20:56422512: G>A
	Ancestry	EUR	AFR	AMR	EAS	SAS	MDE	AJ	FIN	AAC	CAS	CAH
	β	-6.057e-02	1.027e-01	-2.230e-02	NA	-5.08657	-6.10931	-0.3588910	NA	0.1269480	-6.715306	-1.595e-02
	Std. Error	1.280e-01	2.424e-01	2.954e-01	NA	267.70598	2797.44428	0.3317201	NA	0.2388870	727.699378	2.476e-01
	z value	-0.473	0.424	-0.075	NA	-0.019	-0.002	-1.082	NA	0.531	-0.009	-0.064
	p-value	0.6361	0.671842	0.939822	NA	0.984841	0.9983	0.27929	NA	0.59513	0.992637	0.949
	EPHA1:rs11762262 , Chr7:143410783: C>A
	Ancestry	EUR	AFR	AMR	EAS	SAS	MDE	AJ	FIN	AAC	CAS	CAH
	β	NP	NP	NP	NP	NP	NP	NP	NP	NP	NP	NP
	Std. Error	NP	NP	NP	NP	NP	NP	NP	NP	NP	NP	NP
	z value	NP	NP	NP	NP	NP	NP	NP	NP	NP	NP	NP
	p-value	NP	NP	NP	NP	NP	NP	NP	NP	NP	NP	NP
	SPPL2A:rs59685680 , Chr15:50709337: T>G
	Ancestry	EUR	AFR	AMR	EAS	SAS	MDE	AJ	FIN	AAC	CAS	CAH
	β	-1.231e-01	1.209e-01	-0.434793	1.23467	-5.21908	-4.33597	-0.3006740	8.194e+01	0.2017091	NA	9.604e-02
	Std. Error	8.993e-02	4.402e-01	0.245145	1.19477	184.44312	2797.44379	0.4704935	2.060e+05	0.2385813	NA	2.230e-01
	z value	-1.369	0.275	-1.774	1.033	-0.028	-0.002	-0.639	0.000	0.845	NA	0.431
	p-value	0.1709	0.783587	0.076128	0.301421	0.97743	0.9988	0.522783	1.000	0.39786	NA	0.667
	RAB10:rs142787485 , Chr2:26135287: A>G
	Ancestry	EUR	AFR	AMR	EAS	SAS	MDE	AJ	FIN	AAC	CAS	CAH
	β	1.708e-01	6.658108	5.767e+00	NA	-5.31667	NA	NA	NA	-0.3475936	NA	-2.844e-01
	Std. Error	2.184e-01	162.372337	1.141e+02	NA	180.40267	NA	NA	NA	0.4709718	NA	6.322e-01
	z value	0.782	0.041	0.051	NA	-0.029	NA	NA	NA	-0.738	NA	-0.450
	p-value	0.4342	0.967292	0.959693	NA	0.976489	NA	NA	NA	0.46049	NA	0.653
	APP:rs63750847 , Chr21:25897620: C>T
	Ancestry	EUR	AFR	AMR	EAS	SAS	MDE	AJ	FIN	AAC	CAS	CAH
	β	NA	NA	NA	NA	NA	NA	NA	NA	NA	NA	NA
	Std. Error	NA	NA	NA	NA	NA	NA	NA	NA	NA	NA	NA
	z value	NA	NA	NA	NA	NA	NA	NA	NA	NA	NA	NA
	p-value	NA	NA	NA	NA	NA	NA	NA	NA	NA	NA	NA
	PLCG2:rs72824905 , Chr16:81908423: C>G
	Ancestry	EUR	AFR	AMR	EAS	SAS	MDE	AJ	FIN	AAC	CAS	CAH
	β	0.387082	6.164e+00	NA	NA	NA	NA	NA	NA	NA	NA	NA
	Std. Error	0.533899	1.624e+02	NA	NA	NA	NA	NA	NA	NA	NA	NA
	z value	0.725	0.038	NA	NA	NA	NA	NA	NA	NA	NA	NA
	p-value	0.4684	0.969720	NA	NA	NA	NA	NA	NA	NA	NA	NA
	LRRC37A: rs2732703 , Chr17:46275856: T>G
	Ancestry	EUR	AFR	AMR	EAS	SAS	MDE	AJ	FIN	AAC	CAS	CAH
	β	8.827e-02	1.163e-01	2.941e-02	NA	-5.49623	5.63281	-0.1043969	-1.440e+02	0.1053866	NA	-9.881e-02
	Std. Error	1.098e-01	4.620e-01	2.958e-01	NA	218.06889	2797.44375	0.4237288	2.458e+05	0.2752225	NA	2.549e-01
	z value	0.804	0.252	0.099	NA	-0.025	0.002	-0.246	-0.001	0.383	NA	-0.388
	p-value	0.4215	0.801198	0.920809	NA	0.979892	0.9984	0.80539	1.000	0.70178	NA	0.698256
	NFIC: rs9749589 , Chr19:3405594: T>A
	Ancestry	EUR	AFR	AMR	EAS	SAS	MDE	AJ	FIN	AAC	CAS	CAH
	β	NP	NP	NP	NP	NP	NP	NP	NP	NP	NP	NP
	Std. Error	NP	NP	NP	NP	NP	NP	NP	NP	NP	NP	NP
	z value	NP	NP	NP	NP	NP	NP	NP	NP	NP	NP	NP
	p-value	NP	NP	NP	NP	NP	NP	NP	NP	NP	NP	NP
	APOE3 Christchurch :rs121918393, Chr19:44908756:C>A
	Ancestry	EUR	AFR	AMR	EAS	SAS	MDE	AJ	FIN	AAC	CAS	CAH
	β	NP	NP	NP	NP	NP	NP	NP	NP	NP	NP	NP
	Std. Error	NP	NP	NP	NP	NP	NP	NP	NP	NP	NP	NP
	z value	NP	NP	NP	NP	NP	NP	NP	NP	NP	NP	NP
	p-value	NP	NP	NP	NP	NP	NP	NP	NP	NP	NP	NP
	NP, Not present in dataset; NA, not available
