## Supplementary Table 20 for "Biobank-scale characterization of Alzheimer’s disease and related dementias identifies potential disease-causing variants, risk factors, and genetic modifiers across diverse ancestries"

### Sheet: Supplementary Table 20
Supplementary Table 20-Assessment of the conditional model for APOE ε3/ε3 genotype in ADSP
	Conditional_model <- glm(PHENO ~ Protective/disease-modifying variant + APOE_STATUS (ε3/ε3) +SEX + AGE + PC1 + PC2 + PC3 + PC4 + PC5, data = data, family = binomial)
	19q13.31: rs10423769, chr19:43100929:G>A
	Ancestry	EUR	AFR	AMR	EAS	SAS	MDE	AJ	FIN	AAC	CAS	CAH
	A1	A	A	A	A	A	A	A	A	A	A	A
	P	0.519217	0.508413	0.199474	NA	NA	0.720057	0.490052	NA	0.964739	NA	0.164826
	OR (L95_U95)	0.8154 (0.438395_1.51662)	0.936386 (0.770645_1.13777)	1.28189 (0.877204_1.87326)	NA	NA	2.4021 (0.0199145_289.744)	0.816622 (0.459406_1.45159)	NA	0.995971 (0.832748_1.19119)	NA	0.835427 (0.648215_1.07671)
	FN1: rs140926439, chr2:215424292:C>T
	Ancestry	EUR	AFR	AMR	EAS	SAS	MDE	AJ	FIN	AAC	CAS	CAH
	A1	T	T	T	T	T	T	T	T	T	T	T
	P	0.487949	NA	0.271596	NA	0.291863	NA	0.719731	NA	0.553075	NA	0.62569
	OR (L95_U95)	0.861404 (0.565079_1.31312)	NA	0.493022 (0.139739_1.73946)	NA	11.5562 (0.12205_1094.19)	NA	0.435245 (0.00462809_40.9323)	NA	0.659447 (0.16661_2.61012)	NA	0.706001 (0.174306_2.85955)
	FN1: rs116558455, chr2:215386857:G>A
	Ancestry	EUR	AFR	AMR	EAS	SAS	MDE	AJ	FIN	AAC	CAS	CAH
	A1	A	A	A	A	A	A	A	A	A	A	A
	P	0.629155	0.725907	0.969288	NA	NA	NA	NA	NA	0.252759	NA	0.790861
	OR (L95_U95)	1.56755 (0.252869_9.71735)	1.16658 (0.492963_2.76068)	0.914793 (0.00982664_85.1609)	NA	NA	NA	NA	NA	0.514426 (0.164667_1.60709)	NA	0.820897 (0.190907_3.52985)
	RELN: rs201731543, Chr7:103472855: T>C
	Ancestry	EUR	AFR	AMR	EAS	SAS	MDE	AJ	FIN	AAC	CAS	CAH
	A1	NP	NP	NP	NP	NP	NP	NP	NP	NP	NP	NP
	P	NP	NP	NP	NP	NP	NP	NP	NP	NP	NP	NP
	OR (L95_U95)	NP	NP	NP	NP	NP	NP	NP	NP	NP	NP	NP
	ABCA7:rs72973581, Chr19:1043104: G>A
	Ancestry	EUR	AFR	AMR	EAS	SAS	MDE	AJ	FIN	AAC	CAS	CAH
	A1	A	A	A	A	A	A	A	A	A	A	A
	P	0.692123	0.522248	0.223907	0.753089	0.840915	0.481888	0.390746	0.107176	0.923419	0.445193	0.737196
	OR (L95_U95)	1.02565 (0.904796_1.16265)	1.39955 (0.499835_3.91877)	0.798819 (0.556211_1.14725)	0.449496 (0.00308305_65.5346)	1.08741 (0.479756_2.46472)	3.75194 (0.094155_149.509)	0.816617 (0.514162_1.29699)	149.549 (0.338019_66164.7)	1.021 (0.668317_1.55981)	0.40096 (0.0383854_4.18828)	0.93077 (0.612151_1.41523)
	APOE:rs449647, Chr19:44905307: A>T
	Ancestry	EUR	AFR	AMR	EAS	SAS	MDE	AJ	FIN	AAC	CAS	CAH
	A1	T	T	T	T	T	T	T	T	T	T	T
	P	3.76e-09	0.000378349	0.843162	0.409142	0.744106	0.139232	0.00257546	0.220398	0.536594	0.790636	0.861296
	OR (L95_U95)	0.774637 (0.71158_0.843283)	1.29317 (1.12226_1.49011)	1.01206 (0.898723_1.13969)	2.50033 (0.283747_22.0325)	0.946117 (0.678434_1.31942)	0.284837 (0.0539092_1.50498)	0.716756 (0.577206_0.890043)	0.0239989 (6.15937e-05_9.35072)	1.03989 (0.918565_1.17724)	0.880239 (0.34325_2.25731)	1.01175 (0.887525_1.15335)
	TOMM40:rs11556505, Chr19:44892887: C>T
	Ancestry	EUR	AFR	AMR	EAS	SAS	MDE	AJ	FIN	AAC	CAS	CAH
	A1	T	T	T	T	T	T	T	T	T	T	T
	P	1.28e-38	0.50568	0.000100648	0.931317	0.915364	0.49694	0.0510141	0.649767	0.00876273	0.688142	0.00210663
	OR (L95_U95)	1.8019 (1.64879_1.96923)	1.07366 (0.870902_1.32363)	1.43907 (1.19788_1.72882)	0.946922 (0.273961_3.27296)	1.02006 (0.707227_1.47127)	2.39398 (0.192874_29.7145)	1.33147 (0.998739_1.77504)	1.46764 (0.280186_7.68758)	1.25301 (1.05855_1.4832)	0.779007 (0.230106_2.63727)	1.33379 (1.11007_1.60258)
	APP:rs466433, Chr21:26171645: A>G
	Ancestry	EUR	AFR	AMR	EAS	SAS	MDE	AJ	FIN	AAC	CAS	CAH
	A1	G	G	G	G	G	G	G	G	G	G	G
	P	0.553094	0.10855	0.762189	0.507679	0.659379	0.234932	0.762105	0.802336	0.846942	0.846327	0.118927
	OR (L95_U95)	0.942449 (0.774808_1.14636)	0.870471 (0.734807_1.03118)	0.973877 (0.820438_1.15601)	0.697825 (0.240686_2.02322)	0.913895 (0.61237_1.36389)	0.034999 (0.000138525_8.84265)	1.22985 (0.322179_4.6947)	2.08142 (0.00669439_647.155)	1.0151 (0.871811_1.18194)	1.15882 (0.260987_5.14535)	0.843096 (0.680311_1.04483)
	APP:rs364048, Chr21:26171723: T>C
	Ancestry	EUR	AFR	AMR	EAS	SAS	MDE	AJ	FIN	AAC	CAS	CAH
	A1	C	C	C	C	C	C	C	C	C	C	C
	P	0.5601	0.166305	0.7438	0.507679	0.780516	0.234932	0.762105	0.802336	0.927143	0.870143	0.118374
	OR (L95_U95)	0.943678 (0.7765_1.14685)	0.888386 (0.751316_1.05046)	0.971866 (0.818997_1.15327)	0.697825 (0.240686_2.02322)	0.945338 (0.636607_1.40379)	0.034999 (0.000138525_8.84265)	1.22985 (0.322179_4.6947)	2.08142 (0.00669439_647.155)	1.00709 (0.865525_1.17181)	1.13076 (0.259125_4.93435)	0.843431 (0.681139_1.04439)
	NOCT:rs13116075 , Chr4:139008878: A>G
	Ancestry	EUR	AFR	AMR	EAS	SAS	MDE	AJ	FIN	AAC	CAS	CAH
	A1	G	G	G	G	G	G	G	G	G	G	G
	P	0.0921729	0.579616	0.111308	0.658318	0.983852	0.690334	0.205043	0.492526	0.159087	0.150941	0.597635
	OR (L95_U95)	1.07181 (0.988702_1.1619)	1.13268 (0.728891_1.76017)	0.863958 (0.721646_1.03434)	0.332386 (0.00252112_43.822)	0.99567 (0.654064_1.51569)	1.79433 (0.101114_31.8415)	0.850932 (0.66294_1.09223)	3.02023 (0.128563_70.9521)	0.844765 (0.667978_1.06834)	0.139696 (0.00952012_2.04987)	0.951919 (0.792742_1.14306)
	SORL1:rs11218343 , Chr11:121564878: T>C
	Ancestry	EUR	AFR	AMR	EAS	SAS	MDE	AJ	FIN	AAC	CAS	CAH
	A1	C	C	C	C	C	C	C	C	C	C	C
	P	0.000230925	0.811326	0.0772143	0.522019	0.0977196	0.081218	0.743073	0.883173	0.162852	0.329719	0.755257
	OR (L95_U95)	0.749769 (0.643221_0.873967)	0.970786 (0.761029_1.23836)	0.831641 (0.677849_1.02033)	1.40307 (0.497536_3.9567)	0.679713 (0.430403_1.07344)	41.4548 (0.629998_2727.79)	1.06549 (0.729142_1.55701)	0.643055 (0.00178112_232.168)	0.864965 (0.705532_1.06043)	1.84828 (0.53744_6.35634)	1.03646 (0.827475_1.29824)
	SLC24A4:rs12881735 , Chr14:92466484: T>C
	Ancestry	EUR	AFR	AMR	EAS	SAS	MDE	AJ	FIN	AAC	CAS	CAH
	A1	C	C	C	C	C	C	C	C	C	C	C
	P	0.00845158	0.0233427	0.869946	0.0344549	0.917554	0.335919	0.624241	0.689563	0.732587	0.185372	0.0167605
	OR (L95_U95)	0.910034 (0.848373_0.976178)	1.25405 (1.0312_1.52506)	0.989726 (0.874637_1.11996)	0.124393 (0.0180232_0.858543)	0.984728 (0.735813_1.31785)	0.389111 (0.0569013_2.66088)	0.949244 (0.770661_1.16921)	0.440631 (0.00790064_24.5746)	0.973372 (0.833765_1.13635)	1.96805 (0.722594_5.36014)	0.829831 (0.712212_0.966875)
	CASS4:rs6024870 , Chr20:56422512: G>A
	Ancestry	EUR	AFR	AMR	EAS	SAS	MDE	AJ	FIN	AAC	CAS	CAH
	A1	A	A	A	A	A	A	A	A	A	A	A
	P	0.198142	0.2355	0.895017	NA	0.733941	0.317651	0.132828	NA	0.699167	0.495562	0.816941
	OR (L95_U95)	0.93265 (0.838685_1.03714)	0.862441 (0.675375_1.10132)	1.01298 (0.83637_1.22689)	NA	1.17936 (0.455509_3.05349)	5.57921 (0.191552_162.501)	0.824916 (0.641812_1.06026)	NA	1.0385 (0.857433_1.2578)	0.442584 (0.0424502_4.61436)	1.02274 (0.845421_1.23726)
	EPHA1:rs11762262 , Chr7:143410783: C>A
	Ancestry	EUR	AFR	AMR	EAS	SAS	MDE	AJ	FIN	AAC	CAS	CAH
	A1	NP	NP	NP	NP	NP	NP	NP	NP	NP	NP	NP
	P	NP	NP	NP	NP	NP	NP	NP	NP	NP	NP	NP
	OR (L95_U95)	NP	NP	NP	NP	NP	NP	NP	NP	NP	NP	NP
	SPPL2A:rs59685680 , Chr15:50709337: T>G
	Ancestry	EUR	AFR	AMR	EAS	SAS	MDE	AJ	FIN	AAC	CAS	CAH
	A1	G	G	G	G	G	G	G	G	G	G	G
	P	0.762234	0.399806	0.540298	0.288791	0.189678	0.443815	0.795275	0.678871	0.0558953	0.217512	0.373594
	OR (L95_U95)	0.988783 (0.919104_1.06374)	1.14941 (0.831185_1.58947)	0.960326 (0.84362_1.09318)	0.546442 (0.178901_1.66907)	0.778273 (0.535104_1.13195)	0.38346 (0.0329808_4.45841)	1.03616 (0.792335_1.355)	1.62008 (0.165028_15.9042)	0.821264 (0.67114_1.00497)	1.84434 (0.697144_4.8793)	1.07443 (0.917271_1.25852)
	RAB10:rs142787485 , Chr2:26135287: A>G
	Ancestry	EUR	AFR	AMR	EAS	SAS	MDE	AJ	FIN	AAC	CAS	CAH
	A1	G	G	G	G	G	G	G	G	G	G	G
	P	0.555213	0.134647	0.234961	NA	0.680419	NA	0.88641	NA	0.562077	0.956346	0.713742
	OR (L95_U95)	1.0443 (0.904247_1.20604)	0.37469 (0.103546_1.35585)	1.2935 (0.845911_1.97791)	NA	0.845318 (0.37997_1.88058)	NA	1.04227 (0.590561_1.83949)	NA	1.18948 (0.661611_2.1385)	0.937321 (0.0923301_9.51555)	0.923279 (0.602713_1.41434)
	APP:rs63750847 , Chr21:25897620: C>T
	Ancestry	EUR	AFR	AMR	EAS	SAS	MDE	AJ	FIN	AAC	CAS	CAH
	A1	T	T	T	T	T	T	T	T	T	T	T
	P	0.356443	NA	NA	NA	NA	NA	NA	NA	NA	NA	NA
	OR (L95_U95)	0.164003 (0.0035164_7.64897)	NA	NA	NA	NA	NA	NA	NA	NA	NA	NA
	PLCG2:rs72824905 , Chr16:81908423: C>G
	Ancestry	EUR	AFR	AMR	EAS	SAS	MDE	AJ	FIN	AAC	CAS	CAH
	A1	G	G	G	G	G	G	G	G	G	G	G
	P	0.0242888	0.480908	0.98556	NA	0.123397	NA	0.451939	NA	0.965944	NA	0.600657
	OR (L95_U95)	0.687913 (0.496785_0.952573)	2.03375 (0.282496_14.6413)	0.992896 (0.458765_2.14891)	NA	10.8031 (0.523263_223.035)	NA	1.45157 (0.549714_3.83302)	NA	0.967122 (0.208446_4.48713)	NA	0.720805 (0.211568_2.45576)
	LRRC37A: rs2732703 , Chr17:46275856: T>G
	Ancestry	EUR	AFR	AMR	EAS	SAS	MDE	AJ	FIN	AAC	CAS	CAH
	A1	G	G	G	G	G	G	G	G	G	G	G
	P	0.0159467	0.469114	0.499232	NA	0.765328	0.888089	0.141762	0.630329	0.722082	0.859343	0.603084
	OR (L95_U95)	0.899139 (0.824667_0.980338)	0.836562 (0.516022_1.35621)	0.942435 (0.793531_1.11928)	NA	0.915569 (0.513034_1.63394)	0.841499 (0.0760695_9.30887)	0.821482 (0.631937_1.06788)	2.02936 (0.113665_36.2319)	0.956198 (0.747062_1.22388)	0.86174 (0.166199_4.4681)	0.951874 (0.790384_1.14636)
	NFIC: rs9749589 , Chr19:3405594: T>A
	Ancestry	EUR	AFR	AMR	EAS	SAS	MDE	AJ	FIN	AAC	CAS	CAH
	A1	NP	NP	NP	NP	NP	NP	NP	NP	NP	NP	NP
	P	NP	NP	NP	NP	NP	NP	NP	NP	NP	NP	NP
	OR (L95_U95)	NP	NP	NP	NP	NP	NP	NP	NP	NP	NP	NP
	APOE3 Christchurch :rs121918393, Chr19:44908756:C>A
	Ancestry	EUR	AFR	AMR	EAS	SAS	MDE	AJ	FIN	AAC	CAS	CAH
	A1	NP	NP	NP	NP	NP	NP	NP	NP	NP	NP	NP
	P	NP	NP	NP	NP	NP	NP	NP	NP	NP	NP	NP
	OR (L95_U95)	NP	NP	NP	NP	NP	NP	NP	NP	NP	NP	NP
	NP, Not present in dataset; NA, not available
