## Supplementary Table 21 for "Biobank-scale characterization of Alzheimer’s disease and related dementias identifies potential disease-causing variants, risk factors, and genetic modifiers across diverse ancestries"

### Sheet: Supplementary Table 21
Supplementary Table 21- Assessment of the correlation model for APOE ε3/ε3 genotype in ADSP
	r2_model <- lm(Protective/disease-modifying variant ~ APOE_STATUS (ε3/ε3) +SEX + AGE + PC1 + PC2 + PC3 + PC4 + PC5, data = data)
	19q13.31: rs10423769, chr19:43100929:G>A
	Ancestry	EUR	AFR	AMR	EAS	SAS	MDE	AJ	FIN	AAC	CAS	CAH
	Multiple R-squared	0.005739	0.007209	0.01396	NA	NA	0.08435	0.003222	NA	0.009795	NA	0.01382
	Adjusted R-squared	0.00496	0.003815	0.01239	NA	NA	-0.187	-0.004857	NA	0.006832	NA	0.01093
	F-statistic	7.369	2.124	8.924	NA	NA	0.3109	0.3988	NA	3.305	NA	4.776
	p-value (F-statistic)	8.001e-10	0.03061	3.205e-12	NA	NA	0.9552	0.9215	NA	0.000918	NA	7.57e-06
	FN1: rs140926439, chr2:215424292:C>T
	Ancestry	EUR	AFR	AMR	EAS	SAS	MDE	AJ	FIN	AAC	CAS	CAH
	Multiple R-squared	0.001291	NA	0.002861	NA	0.002471	NA	0.00883	NA	0.003685	NA	0.002898
	Adjusted R-squared	0.0005092	NA	0.00128	NA	-0.0007917	NA	0.0007967	NA	0.0007036	NA	-2.679e-05
	F-statistic	1.651	NA	1.809	NA	0.7573	NA	1.099	NA	1.236	NA	0.9908
	p-value (F-statistic)	0.1051	NA	0.0705	NA	0.6407	NA	0.3611	NA	0.2735	NA	0.4409
	FN1: rs116558455, chr2:215386857:G>A
	Ancestry	EUR	AFR	AMR	EAS	SAS	MDE	AJ	FIN	AAC	CAS	CAH
	Multiple R-squared	0.0008482	0.01338	0.002825	NA	NA	NA	NA	NA	0.005251	NA	0.00349
	Adjusted R-squared	6.565e-05	0.01001	0.001244	NA	NA	NA	NA	NA	0.002273	NA	0.0005667
	F-statistic	1.084	3.967	1.786	NA	NA	NA	NA	NA	1.764	NA	1.194
	p-value (F-statistic)	0.3709	0.0001116	0.07478	NA	NA	NA	NA	NA	0.07951	NA	0.2985
	RELN: rs201731543, Chr7:103472855: T>C
	Ancestry	EUR	AFR	AMR	EAS	SAS	MDE	AJ	FIN	AAC	CAS	CAH
	Multiple R-squared	NP	NP	NP	NP	NP	NP	NP	NP	NP	NP	NP
	Adjusted R-squared	NP	NP	NP	NP	NP	NP	NP	NP	NP	NP	NP
	F-statistic	NP	NP	NP	NP	NP	NP	NP	NP	NP	NP	NP
	p-value (F-statistic)	NP	NP	NP	NP	NP	NP	NP	NP	NP	NP	NP
	ABCA7:rs72973581, Chr19:1043104: G>A
	Ancestry	EUR	AFR	AMR	EAS	SAS	MDE	AJ	FIN	AAC	CAS	CAH
	Multiple R-squared	0.001896	0.006578	0.01109	0.1162	0.01527	0.06788	0.00242	0.2499	0.005284	0.05757	0.001767
	Adjusted R-squared	0.001115	0.003182	0.009517	0.01523	0.01205	-0.2083	-0.005666	-0.1788	0.002307	0.004472	-0.001161
	F-statistic	2.426	1.937	7.068	1.151	4.743	0.2458	0.2993	0.583	1.775	1.084	0.6036
	p-value (F-statistic)	0.01289	0.05074	2.512e-09	0.3413	8.564e-06	0.9777	0.9663	0.7761	0.07727	0.3776	0.7756
	APOE:rs449647, Chr19:44905307: A>T
	Ancestry	EUR	AFR	AMR	EAS	SAS	MDE	AJ	FIN	AAC	CAS	CAH
	Multiple R-squared	0.01708	0.0417	0.004391	0.09561	0.01963	0.1763	0.03854	0.557	0.03105	0.05191	0.01413
	Adjusted R-squared	0.01631	0.03843	0.002812	-0.007747	0.01642	-0.06776	0.03074	0.3038	0.02815	-0.001505	0.01124
	F-statistic	22.18	12.73	2.781	0.925	6.122	0.7224	4.945	2.2	10.71	0.9718	4.885
	p-value (F-statistic)	< 2.2e-16	< 2.2e-16	0.004543	0.5015	7.75e-08	0.6704	5.12e-06	0.09414	6.324e-15	0.4605	5.251e-06
	TOMM40:rs11556505, Chr19:44892887: C>T
	Ancestry	EUR	AFR	AMR	EAS	SAS	MDE	AJ	FIN	AAC	CAS	CAH
	Multiple R-squared	0.3606	0.007793	0.4079	0.3913	0.2386	0.542	0.3094	0.2094	0.02844	0.2733	0.1477
	Adjusted R-squared	0.3601	0.004401	0.4069	0.3217	0.2361	0.4063	0.3038	-0.2424	0.02554	0.2324	0.1452
	F-statistic	720.1	2.297	434.3	5.625	95.83	3.994	55.26	0.4635	9.782	6.676	59.09
	p-value (F-statistic)	< 2.2e-16	0.01888	< 2.2e-16	1.641e-05	< 2.2e-16	0.003104	< 2.2e-16	0.862	1.769e-13	2.122e-07	< 2.2e-16
	APP:rs466433, Chr21:26171645: A>G
	Ancestry	EUR	AFR	AMR	EAS	SAS	MDE	AJ	FIN	AAC	CAS	CAH
	Multiple R-squared	0.001623	0.01039	0.0441	0.02938	0.009425	0.2646	0.00414	0.3257	0.008791	0.08469	0.01586
	Adjusted R-squared	0.0008409	0.007004	0.04258	-0.08155	0.006185	0.04667	-0.003932	-0.05967	0.005825	0.03312	0.01298
	F-statistic	2.075	3.07	29.09	0.2649	2.909	1.214	0.5129	0.8451	2.963	1.642	5.494
	p-value (F-statistic)	0.03462	0.001914	< 2.2e-16	0.9751	0.003127	0.3282	0.8473	0.5802	0.002644	0.1179	6.617e-07
	APP:rs364048, Chr21:26171723: T>C
	Ancestry	EUR	AFR	AMR	EAS	SAS	MDE	AJ	FIN	AAC	CAS	CAH
	Multiple R-squared	0.001562	0.009382	0.04377	0.02938	0.009668	0.2646	0.00414	0.3257	0.008647	0.07597	0.01392
	Adjusted R-squared	0.0007805	0.005996	0.04225	-0.08155	0.006429	0.04667	-0.003932	-0.05967	0.00568	0.02392	0.01102
	F-statistic	1.998	2.77	28.86	0.2649	2.985	1.214	0.5129	0.8451	2.914	1.459	4.811
	p-value (F-statistic)	0.04272	0.004758	< 2.2e-16	0.9751	0.002483	0.3282	0.8473	0.5802	0.003069	0.1773	6.74e-06
	NOCT:rs13116075 , Chr4:139008878: A>G
	Ancestry	EUR	AFR	AMR	EAS	SAS	MDE	AJ	FIN	AAC	CAS	CAH
	Multiple R-squared	0.001859	0.003644	0.04211	0.111	0.01174	0.2214	0.01144	0.4719	0.02385	0.1566	0.007509
	Adjusted R-squared	0.001077	0.0002378	0.04059	0.009412	0.008509	-0.009359	0.003432	0.1701	0.02093	0.1091	0.004597
	F-statistic	2.378	1.07	27.72	1.093	3.632	0.9594	1.428	1.564	8.162	3.297	2.579
	p-value (F-statistic)	0.0148	0.3813	< 2.2e-16	0.3787	0.000327	0.4869	0.1803	0.2219	5.824e-11	0.001752	0.008361
	SORL1:rs11218343 , Chr11:121564878: T>C
	Ancestry	EUR	AFR	AMR	EAS	SAS	MDE	AJ	FIN	AAC	CAS	CAH
	Multiple R-squared	0.001961	0.001828	0.0178	0.1842	0.008956	0.2949	0.00607	0.3062	0.004925	0.1784	0.006109
	Adjusted R-squared	0.00118	-0.001585	0.01624	0.091	0.005715	0.08598	-0.001986	-0.09029	0.001947	0.1321	0.003193
	F-statistic	2.509	0.5356	11.43	1.976	2.763	1.412	0.7535	0.7723	1.654	3.853	2.095
	p-value (F-statistic)	0.01012	0.8304	3.442e-16	0.06218	0.004856	0.2366	0.6441	0.6331	0.1047	0.000392	0.03306
	SLC24A4:rs12881735 , Chr14:92466484: T>C
	Ancestry	EUR	AFR	AMR	EAS	SAS	MDE	AJ	FIN	AAC	CAS	CAH
	Multiple R-squared	0.002027	0.002738	0.003323	0.225	0.01009	0.2835	0.00826	0.4317	0.008159	0.07872	0.00291
	Adjusted R-squared	0.001245	-0.0006713	0.001742	0.1365	0.006854	0.07123	0.0002213	0.1069	0.00519	0.02682	-1.47e-05
	F-statistic	2.593	0.8031	2.102	2.541	3.117	1.336	1.028	1.329	2.748	1.517	0.995
	p-value (F-statistic)	0.007904	0.5998	0.03227	0.01724	0.001654	0.2688	0.4131	0.3064	0.005062	0.1564	0.4377
	CASS4:rs6024870 , Chr20:56422512: G>A
	Ancestry	EUR	AFR	AMR	EAS	SAS	MDE	AJ	FIN	AAC	CAS	CAH
	Multiple R-squared	0.005369	0.008078	0.04074	NA	0.003443	0.1515	0.00698	NA	0.001719	0.09891	0.006579
	Adjusted R-squared	0.00459	0.004687	0.03922	NA	0.0001839	-0.09995	-0.001069	NA	-0.001269	0.04814	0.003665
	F-statistic	6.891	2.382	26.78	NA	1.056	0.6025	0.8672	NA	0.5753	1.948	2.258
	p-value (F-statistic)	4.416e-09	0.01484	< 2.2e-16	NA	0.391	0.7675	0.5438	NA	0.7989	0.05729	0.02107
	EPHA1:rs11762262 , Chr7:143410783: C>A
	Ancestry	EUR	AFR	AMR	EAS	SAS	MDE	AJ	FIN	AAC	CAS	CAH
	Multiple R-squared	NP	NP	NP	NP	NP	NP	NP	NP	NP	NP	NP
	Adjusted R-squared	NP	NP	NP	NP	NP	NP	NP	NP	NP	NP	NP
	F-statistic	NP	NP	NP	NP	NP	NP	NP	NP	NP	NP	NP
	p-value (F-statistic)	NP	NP	NP	NP	NP	NP	NP	NP	NP	NP	NP
	SPPL2A:rs59685680 , Chr15:50709337: T>G
	Ancestry	EUR	AFR	AMR	EAS	SAS	MDE	AJ	FIN	AAC	CAS	CAH
	Multiple R-squared	0.004795	0.007458	0.01268	0.1633	0.01784	0.1878	0.01849	0.4327	0.009044	0.1367	0.01383
	Adjusted R-squared	0.004016	0.004064	0.01112	0.06768	0.01463	-0.05289	0.01054	0.1085	0.006078	0.08812	0.01094
	F-statistic	6.152	2.198	8.099	1.708	5.553	0.7802	2.324	1.335	3.049	2.812	4.78
	p-value (F-statistic)	6.053e-08	0.02496	6.299e-11	0.1118	5.49e-07	0.6236	0.01791	0.3041	0.002032	0.006357	7.469e-06
	RAB10:rs142787485 , Chr2:26135287: A>G
	Ancestry	EUR	AFR	AMR	EAS	SAS	MDE	AJ	FIN	AAC	CAS	CAH
	Multiple R-squared	0.00523	0.008172	0.01022	NA	0.008954	NA	0.007002	NA	0.001932	0.03597	0.003976
	Adjusted R-squared	0.004451	0.004781	0.008646	NA	0.005713	NA	-0.001047	NA	-0.001055	-0.01835	0.001054
	F-statistic	6.713	2.41	6.508	NA	2.762	NA	0.8699	NA	0.6469	0.6622	1.361
	p-value (F-statistic)	8.333e-09	0.0137	1.819e-08	NA	0.004865	NA	0.5414	NA	0.7386	0.724	0.2088
	APP:rs63750847 , Chr21:25897620: C>T
	Ancestry	EUR	AFR	AMR	EAS	SAS	MDE	AJ	FIN	AAC	CAS	CAH
	Multiple R-squared	0.0005328	NA	NA	NA	NA	NA	NA	NA	NA	NA	NA
	Adjusted R-squared	-0.00025	NA	NA	NA	NA	NA	NA	NA	NA	NA	NA
	F-statistic	0.6806	NA	NA	NA	NA	NA	NA	NA	NA	NA	NA
	p-value (F-statistic)	0.7091	NA	NA	NA	NA	NA	NA	NA	NA	NA	NA
	PLCG2:rs72824905 , Chr16:81908423: C>G
	Ancestry	EUR	AFR	AMR	EAS	SAS	MDE	AJ	FIN	AAC	CAS	CAH
	Multiple R-squared	0.001083	0.004171	0.004909	NA	0.0008967	NA	0.01803	NA	0.00158	NA	0.002653
	Adjusted R-squared	0.0003003	0.0007662	0.003331	NA	-0.002371	NA	0.01007	NA	-0.001408	NA	-0.0002728
	F-statistic	1.384	1.225	3.11	NA	0.2744	NA	2.266	NA	0.5287	NA	0.9068
	p-value (F-statistic)	0.1979	0.2799	0.001657	NA	0.9744	NA	0.02112	NA	0.8357	NA	0.5097
	LRRC37A: rs2732703 , Chr17:46275856: T>G
	Ancestry	EUR	AFR	AMR	EAS	SAS	MDE	AJ	FIN	AAC	CAS	CAH
	Multiple R-squared	0.007884	0.03186	0.07655	NA	0.01582	0.3186	0.01161	0.3118	0.03262	0.03457	0.008172
	Adjusted R-squared	0.007107	0.02855	0.07509	NA	0.0126	0.1167	0.003595	-0.08138	0.02972	-0.01982	0.005262
	F-statistic	10.15	9.626	52.27	NA	4.915	1.578	1.449	0.793	11.27	0.6356	2.808
	p-value (F-statistic)	3.267e-14	3.314e-13	< 2.2e-16	NA	4.801e-06	0.178	0.172	0.6178	8.397e-16	0.7468	0.004226
	NFIC: rs9749589 , Chr19:3405594: T>A
	Ancestry	EUR	AFR	AMR	EAS	SAS	MDE	AJ	FIN	AAC	CAS	CAH
	Multiple R-squared	NP	NP	NP	NP	NP	NP	NP	NP	NP	NP	NP
	Adjusted R-squared	NP	NP	NP	NP	NP	NP	NP	NP	NP	NP	NP
	F-statistic	NP	NP	NP	NP	NP	NP	NP	NP	NP	NP	NP
	p-value (F-statistic)	NP	NP	NP	NP	NP	NP	NP	NP	NP	NP	NP
	APOE3 Christchurch :rs121918393, Chr19:44908756:C>A
	Ancestry	EUR	AFR	AMR	EAS	SAS	MDE	AJ	FIN	AAC	CAS	CAH
	Multiple R-squared	NP	NP	NP	NP	NP	NP	NP	NP	NP	NP	NP
	Adjusted R-squared	NP	NP	NP	NP	NP	NP	NP	NP	NP	NP	NP
	F-statistic	NP	NP	NP	NP	NP	NP	NP	NP	NP	NP	NP
	p-value (F-statistic)	NP	NP	NP	NP	NP	NP	NP	NP	NP	NP	NP
	NP, Not present in dataset; NA, not available
