## Supplementary Table 22 for "Biobank-scale characterization of Alzheimer’s disease and related dementias identifies potential disease-causing variants, risk factors, and genetic modifiers across diverse ancestries"

### Sheet: Supplementary Table 22
Supplementary Table 22- Assessment of the interaction model for APOE ε3/ε3 genotype in ADSP
	Interaction_model <- glm(PHENO ~ Protective/disease-modifying variant * APOE_STATUS (ε3/ε3) +SEX + AGE + PC1 + PC2 + PC3 + PC4 + PC5, data = data, family = binomial)
	19q13.31: rs10423769, chr19:43100929:G>A
	Ancestry	EUR	AFR	AMR	EAS	SAS	MDE	AJ	FIN	AAC	CAS	CAH
	β	-1.891e-01	1.515e-01	-4.637e-02	NA	NA	NA	-0.2460774	NA	0.0276379	NA	-6.915e-02
	Std. Error	3.283e-01	1.026e-01	2.072e-01	NA	NA	NA	0.3012184	NA	0.0948777	NA	1.294e-01
	z value	-0.576	1.476	-0.224	NA	NA	NA	-0.817	NA	0.291	NA	-0.535
	p-value	0.5647	0.139875	0.822920	NA	NA	NA	0.413963	NA	0.77082	NA	0.593
	FN1: rs140926439, chr2:215424292:C>T
	Ancestry	EUR	AFR	AMR	EAS	SAS	MDE	AJ	FIN	AAC	CAS	CAH
	β	-2.735e-01	NA	-6.844e+00	NA	NA	NA	NA	NA	0.5135789	NA	6.877e+00
	Std. Error	2.263e-01	NA	1.236e+02	NA	NA	NA	NA	NA	0.7284592	NA	1.325e+02
	z value	-1.209	NA	-0.055	NA	NA	NA	NA	NA	0.705	NA	0.052
	p-value	0.2268	NA	0.955854	NA	NA	NA	NA	NA	0.48080	NA	0.959
	FN1: rs116558455, chr2:215386857:G>A
	Ancestry	EUR	AFR	AMR	EAS	SAS	MDE	AJ	FIN	AAC	CAS	CAH
	β	-4.745e+00	-7.582e-01	NA	NA	NA	NA	NA	NA	-0.2532899	NA	-7.212e+00
	Std. Error	5.974e+01	5.923e-01	NA	NA	NA	NA	NA	NA	0.6015416	NA	1.337e+02
	z value	-0.079	-1.280	NA	NA	NA	NA	NA	NA	-0.421	NA	-0.054
	p-value	0.9367	0.20053	NA	NA	NA	NA	NA	NA	0.67371	NA	0.957
	RELN: rs201731543, Chr7:103472855: T>C
	Ancestry	EUR	AFR	AMR	EAS	SAS	MDE	AJ	FIN	AAC	CAS	CAH
	β	NP	NP	NP	NP	NP	NP	NP	NP	NP	NP	NP
	Std. Error	NP	NP	NP	NP	NP	NP	NP	NP	NP	NP	NP
	z value	NP	NP	NP	NP	NP	NP	NP	NP	NP	NP	NP
	p-value	NP	NP	NP	NP	NP	NP	NP	NP	NP	NP	NP
	ABCA7:rs72973581, Chr19:1043104: G>A
	Ancestry	EUR	AFR	AMR	EAS	SAS	MDE	AJ	FIN	AAC	CAS	CAH
	β	5.939e-02	3.052e-01	1.911e-01	NA	0.67772	1.46063	0.1696749	-8.999e+01	0.3594785	6.53545	4.447e-01
	Std. Error	6.385e-02	7.629e-01	2.067e-01	NA	0.56973	3729.69630	0.2351428	2.798e+05	0.2195298	668.92425	2.148e-01
	z value	0.930	0.400	0.924	NA	1.190	0.000	0.722	0.000	1.637	0.010	2.071
	p-value	0.3524	0.68907	0.355304	NA	0.234226	0.9997	0.4706	1	0.10153	0.992205	0.0384
	APOE:rs449647, Chr19:44905307: A>T
	Ancestry	EUR	AFR	AMR	EAS	SAS	MDE	AJ	FIN	AAC	CAS	CAH
	β	3.175e-01	-1.109e-01	1.077e-01	0.32804	0.14264	9.32091	0.1583801	-1.113e+01	-0.0482250	0.237946	-3.086e-03
	Std. Error	4.275e-02	7.697e-02	6.468e-02	1.21693	0.18349	1470.20000	0.1127026	1.886e+05	0.0665037	0.473634	6.682e-02
	z value	7.426	-1.441	1.665	0.270	0.777	0.006	1.405	0.000	-0.725	0.502	-0.046
	p-value	1.12e-13	0.149703	0.095932	0.787494	0.436955	0.9949	0.159935	1.000	0.46836	0.615398	0.963
	TOMM40:rs11556505, Chr19:44892887: C>T
	Ancestry	EUR	AFR	AMR	EAS	SAS	MDE	AJ	FIN	AAC	CAS	CAH
	β	-3.407e-01	-1.131e-01	-3.658e-01	-8.11183	-0.1715	4.27063	-0.3470659	-1.898e+02	-0.0667558	-7.288818	-2.756e-01
	Std. Error	6.200e-02	1.187e-01	1.209e-01	986.15329	0.2004	1199.77469	0.1815237	1.617e+05	0.0960520	807.636366	1.044e-01
	z value	-5.495	-0.953	-3.026	-0.008	-0.856	0.004	-1.912	-0.001	-0.695	-0.009	-2.639
	p-value	3.92e-08	0.34073	0.002482	0.99344	0.392163	0.9972	0.05588	0.999	0.48706	0.992799	0.00831
	APP:rs466433, Chr21:26171645: A>G
	Ancestry	EUR	AFR	AMR	EAS	SAS	MDE	AJ	FIN	AAC	CAS	CAH
	β	-5.637e-02	5.797e-02	2.351e-02	-1.07757	0.54042	NA	0.496625	NA	-0.035745	-8.379585	-7.363e-02
	Std. Error	1.005e-01	8.963e-02	9.210e-02	0.65822	0.24975	NA	0.808728	NA	0.078819	761.139158	1.099e-01
	z value	-0.561	0.647	0.255	-1.637	2.164	NA	0.614	NA	-0.454	-0.011	-0.670
	p-value	0.5750	0.517824	0.798514	0.101607	0.03047	NA	0.5392	NA	0.6502	0.991216	0.503
	APP:rs364048, Chr21:26171723: T>C
	Ancestry	EUR	AFR	AMR	EAS	SAS	MDE	AJ	FIN	AAC	CAS	CAH
	β	-5.456e-02	4.752e-02	3.358e-02	-1.07757	0.45517	NA	0.496625	NA	-0.0296974	-8.31355	-8.243e-02
	Std. Error	1.001e-01	8.863e-02	9.202e-02	0.65822	0.23720	NA	0.808728	NA	0.0783721	701.91853	1.095e-01
	z value	-0.545	0.536	0.365	-1.637	1.919	NA	0.614	NA	-0.379	-0.012	-0.753
	p-value	0.5857	0.591890	0.715188	0.101607	0.054991	NA	0.5392	NA	0.70474	0.990550	0.452
	NOCT:rs13116075 , Chr4:139008878: A>G
	Ancestry	EUR	AFR	AMR	EAS	SAS	MDE	AJ	FIN	AAC	CAS	CAH
	β	0.013728	4.872e-01	-4.247e-02	NA	-0.27401	1.38743	0.0965789	-3033.5	-0.1944697	4.893e-01	3.525e-02
	Std. Error	0.041199	2.252e-01	9.446e-02	NA	0.21894	1.33996	0.1279155	435634.5	0.1258033	1.749e+03	9.380e-02
	z value	0.333	2.164	-0.450	NA	-1.252	1.035	0.755	-0.007	-1.546	0.000	0.376
	p-value	0.7390	0.030476	0.653013	NA	0.210747	0.3005	0.45024	0.994	0.122147	0.999777	0.707
	SORL1:rs11218343 , Chr11:121564878: T>C
	Ancestry	EUR	AFR	AMR	EAS	SAS	MDE	AJ	FIN	AAC	CAS	CAH
	β	-5.176e-02	-1.145e-01	-1.072e-02	-0.13685	0.02708	-0.42350	-0.0964641	NA	-0.1862463	-0.359568	6.209e-02
	Std. Error	7.918e-02	1.283e-01	1.089e-01	0.53192	0.24203	3168.99773	0.1945271	NA	0.1074862	0.580592	1.146e-01
	z value	-0.654	-0.893	-0.098	-0.257	0.112	0.000	-0.496	NA	-1.733	-0.619	0.542
	p-value	0.5133	0.37209	0.921544	0.796962	0.910906	0.9999	0.619972	NA	0.08314	0.53571	0.588
	SLC24A4:rs12881735 , Chr14:92466484: T>C
	Ancestry	EUR	AFR	AMR	EAS	SAS	MDE	AJ	FIN	AAC	CAS	CAH
	β	9.329e-03	-2.119e-02	1.837e-02	17.55405	-0.03320	-6.7086	-0.0087080	-1.8593	-0.0349947	0.324341	5.737e-02
	Std. Error	3.585e-02	1.039e-01	6.626e-02	1999.29801	0.15803	4.9175	0.1064134	5.2185	0.0811251	0.539977	7.920e-02
	z value	0.260	-0.204	0.277	0.009	-0.210	-1.364	-0.082	-0.356	-0.431	0.601	0.724
	p-value	0.7947	0.83834	0.781614	0.992995	0.833583	0.172	0.93478	0.722	0.66620	0.548069	0.4688
	CASS4:rs6024870 , Chr20:56422512: G>A
	Ancestry	EUR	AFR	AMR	EAS	SAS	MDE	AJ	FIN	AAC	CAS	CAH
	β	8.275e-02	1.323e-01	-6.875e-03	NA	0.47141	8.55974	0.0218776	NA	-0.0635796	8.357e+00	1.233e-01
	Std. Error	5.391e-02	1.266e-01	1.032e-01	NA	0.60405	1309.66064	0.1280412	NA	0.1009443	7.479e+02	9.777e-02
	z value	1.535	1.045	-0.067	NA	0.780	0.007	0.171	NA	-0.630	0.011	1.261
	p-value	0.1248	0.296074	0.946866	NA	0.435140	0.9948	0.864331	NA	0.52879	0.991085	0.207
	EPHA1:rs11762262 , Chr7:143410783: C>A
	Ancestry	EUR	AFR	AMR	EAS	SAS	MDE	AJ	FIN	AAC	CAS	CAH
	β	NP	NP	NP	NP	NP	NP	NP	NP	NP	NP	NP
	Std. Error	NP	NP	NP	NP	NP	NP	NP	NP	NP	NP	NP
	z value	NP	NP	NP	NP	NP	NP	NP	NP	NP	NP	NP
	p-value	NP	NP	NP	NP	NP	NP	NP	NP	NP	NP	NP
	SPPL2A:rs59685680 , Chr15:50709337: T>G
	Ancestry	EUR	AFR	AMR	EAS	SAS	MDE	AJ	FIN	AAC	CAS	CAH
	β	-1.022e-02	1.110e-01	1.077e-01	-1.19707	0.34017	-2.87708	0.0891214	-3.444e+01	0.1560842	-0.88540	-5.547e-02
	Std. Error	3.738e-02	1.686e-01	7.179e-02	0.64693	0.21527	2.63678	0.1370982	7.634e+04	0.1037981	0.51066	8.164e-02
	z value	-0.273	0.658	1.500	-1.850	1.580	-1.091	0.650	0.000	1.504	-1.734	-0.680
	p-value	0.7847	0.51049	0.133506	0.064259	0.114064	0.2752	0.5157	1.000	0.132651	0.082947	0.4968
	RAB10:rs142787485 , Chr2:26135287: A>G
	Ancestry	EUR	AFR	AMR	EAS	SAS	MDE	AJ	FIN	AAC	CAS	CAH
	β	-6.323e-02	-6.100e+00	-1.918e-01	NA	-0.28068	NA	0.2986288	NA	-0.2345862	-8.825013	-1.076e-01
	Std. Error	7.386e-02	1.189e+02	2.477e-01	NA	0.41164	NA	0.2893036	NA	0.3157924	809.923304	2.190e-01
	z value	-0.856	-0.051	-0.775	NA	-0.682	NA	1.032	NA	-0.743	-0.011	-0.491
	p-value	0.3920	0.95908	0.438628	NA	0.495320	NA	0.3020	NA	0.45757	0.991306	0.623
	APP:rs63750847 , Chr21:25897620: C>T
	Ancestry	EUR	AFR	AMR	EAS	SAS	MDE	AJ	FIN	AAC	CAS	CAH
	β	0.497765	NA	NA	NA	NA	NA	NA	NA	NA	NA	NA
	Std. Error	139.277185	NA	NA	NA	NA	NA	NA	NA	NA	NA	NA
	z value	0.004	NA	NA	NA	NA	NA	NA	NA	NA	NA	NA
	p-value	0.9971	NA	NA	NA	NA	NA	NA	NA	NA	NA	NA
	PLCG2:rs72824905 , Chr16:81908423: C>G
	Ancestry	EUR	AFR	AMR	EAS	SAS	MDE	AJ	FIN	AAC	CAS	CAH
	β	6.594e-03	1.369e-01	-1.285e-01	NA	-12.73681	NA	-7.709e+00	NA	0.0668400	NA	-4.370e-01
	Std. Error	1.678e-01	1.009e+00	4.076e-01	NA	378.59289	NA	2.480e+02	NA	0.7950954	NA	6.861e-01
	z value	0.039	0.136	-0.315	NA	-0.034	NA	-0.031	NA	0.084	NA	-0.637
	p-value	0.9686	0.89207	0.752632	NA	0.973162	NA	0.975204	NA	0.93300	NA	0.524
	LRRC37A: rs2732703 , Chr17:46275856: T>G
	Ancestry	EUR	AFR	AMR	EAS	SAS	MDE	AJ	FIN	AAC	CAS	CAH
	β	2.905e-02	2.406e-01	-2.053e-01	NA	0.1459	-0.35985	0.0223262	NA	0.0386594	-0.418667	-1.656e-02
	Std. Error	4.379e-02	2.542e-01	8.825e-02	NA	0.3104	1.29242	0.1328074	NA	0.1275317	0.865756	9.532e-02
	z value	0.663	0.946	-2.327	NA	0.470	-0.278	0.168	NA	0.303	-0.484	-0.174
	p-value	0.5071	0.34390	0.019977	NA	0.638221	0.7807	0.86650	NA	0.7618	0.628680	0.862
	NFIC: rs9749589 , Chr19:3405594: T>A
	Ancestry	EUR	AFR	AMR	EAS	SAS	MDE	AJ	FIN	AAC	CAS	CAH
	β	NP	NP	NP	NP	NP	NP	NP	NP	NP	NP	NP
	Std. Error	NP	NP	NP	NP	NP	NP	NP	NP	NP	NP	NP
	z value	NP	NP	NP	NP	NP	NP	NP	NP	NP	NP	NP
	p-value	NP	NP	NP	NP	NP	NP	NP	NP	NP	NP	NP
	APOE3 Christchurch :rs121918393, Chr19:44908756:C>A
	Ancestry	EUR	AFR	AMR	EAS	SAS	MDE	AJ	FIN	AAC	CAS	CAH
	β	NP	NP	NP	NP	NP	NP	NP	NP	NP	NP	NP
	Std. Error	NP	NP	NP	NP	NP	NP	NP	NP	NP	NP	NP
	z value	NP	NP	NP	NP	NP	NP	NP	NP	NP	NP	NP
	p-value	NP	NP	NP	NP	NP	NP	NP	NP	NP	NP	NP
	NP, Not present in dataset; NA, not available
